# Cross-LLM AI platform meta-research: Non-inferiority of bovine milk-based fortifiers to human milk-based fortifiers

**DOI:** 10.64898/2026.06.24.26356426

**Authors:** Duan Ni, Anjie Ge, Archita Mishra, Ju Lee Oei, Ralph Nanan

## Abstract

Necrotizing enterocolitis (NEC), frequently resulting in sepsis, is among the leading causes of morbidity and mortality of pre-term newborns. However, diagnostic and therapeutic strategies for NEC and sepsis are still limited and controversial. In this context, there are ongoing debates regarding the application of human milk-based fortifiers (HMF) versus bovine milk-based fortifiers (BMF), but robust evidence is lacking. Systematic reviews and meta-analyses are expected to provide the highest level of evidence, but they are time-consuming and resource-intensive and are at risk of potential bias and subjectivity. The rapidly progressing large language model (LLM) artificial intelligence (AI) tools thus emerge as a promising complementary methodology for systematic review and meta-analysis.

We conceptualized a cross-LLM AI platform meta-research and evidence synthesis workflow, leveraging 3 representative state-of-the-art platforms, ChatGPT, Claude and Manus AI. We analyzed 3371 PubMed-indexed publications. 3 platforms reported highly concordant findings. We found that prior systematic reviews and meta-analyses generally reported mixed findings comparing HMF versus BMF. Our LLM AI-assisted meta-research and evidence synthesis found non-inferiority of BMF to HMF for NEC and sepsis outcomes.

Here, we present an unbiased direct head-to-head comparison between HMF and BMF in the context of NEC and sepsis. Our analyses also represent a proof-of-concept example for LLM AI-assisted meta-research and evidence synthesis, supporting the integration of LLM AI methodologies into evidence-based medicine and digital health.
