## Supplementary material for "Cross-LLM AI platform meta-research: Non-inferiority of bovine milk-based fortifiers to human milk-based fortifiers": TableS2_130.Meta&SystematicR.details.csv

Table S2. Detailed information of the 130 PubMed-indexed meta-analysis, network meta-analysis, and systematic review included in analysis.
PMID	Title	Authors	Citation	First Author	Journal/Book	Publication Year	Create Date	PMCID	NIHMS ID	DOI
42051106	Growth and human milk intake outcomes from postdischarge feedings among very-low-birth-weight preterm infants: A systematic review	Rebele T, Gomes A, Newkirk M, Ghajar M, Byham-Gray L, Ziegler J.	Nutr Clin Pract. 2026 Apr 29. doi: 10.1002/ncp.70127. Online ahead of print.	Rebele T	Nutr Clin Pract	2026	29/04/2026			10.1002/ncp.70127
41956646	Global evidence on vitamins in human milk: A 2002-2022 systematic review with a focus on China and implications for maternal diet and infant formula	Yang Y, Ni X, Liu N, Li Q, Fang Q, Szeto IM, Duan S, Wei T, Rao T, Deng Z, Li T, Li J.	Food Res Int. 2026 Jun 1;233(Pt 2):118943. doi: 10.1016/j.foodres.2026.118943. Epub 2026 Mar 15.	Yang Y	Food Res Int	2026	9/04/2026			10.1016/j.foodres.2026.118943
41672015	Evaluating amino acid fortification in low-dairy ready-to-use therapeutic food formulations: Insights from a meta-analysis re-evaluation	Berhane M, Toni AT, Gonzales GB.	Food Chem. 2026 Apr 15;508(Pt A):148316. doi: 10.1016/j.foodchem.2026.148316. Epub 2026 Feb 4.	Berhane M	Food Chem	2026	11/02/2026			10.1016/j.foodchem.2026.148316
41554628	Effect of different feeding approaches on growth, neonatal morbidities, mortality and neurodevelopmental outcome in preterm infants: a systematic review and network meta-analysis	Hamouda N, AboEL-Azm Y, Elsamman K, Nabil S, Tarek M, Wasia FE, Amin AM, Elshahat A, Hassan N, Mektebi A, Khaled A, Shahin HN, Aldemerdash MA, Refaey N, Khalil M, Hendi NI, Hafez S, Alabdallat YJ, Abdellatif M.	Arch Dis Child Fetal Neonatal Ed. 2026 Jan 19:fetalneonatal-2024-327677. doi: 10.1136/archdischild-2024-327677. Online ahead of print.	Hamouda N	Arch Dis Child Fetal Neonatal Ed	2026	19/01/2026			10.1136/archdischild-2024-327677
42013221	Dietary Total Fat Intake and Dietary Polyunsaturated Fatty Acid Intake and Child Growth and Development Outcomes: Systematic Review	Jungbauer RM, Stadler DD, Hsu F, Gillingham M, Yu Y, Fu R, Alex Foster B, Wood EK, Mackiewicz-Seghete K, O'Reilly CD, Totten AM.	Rockville (MD): Agency for Healthcare Research and Quality (US); 2026 Jan. Report No.: 26-EHC004.	Jungbauer RM	Dietary Total Fat Intake and Dietary Polyunsaturated Fatty Acid Intake and Child Growth and Development Outcomes: Systematic Review	2026	1/01/2026			10.23970/AHRQEPCSR_DIETARYFATCHILD
41449441	Impact of three mammalian milk-derived fortifiers on morbidity and mortality in preterm infants: a systematic review and network meta-analysis	Feng Y, Gao Y, Gu Y, Liu Y, Xu Y, Li S.	Int Breastfeed J. 2025 Dec 25;21(1):9. doi: 10.1186/s13006-025-00801-w.	Feng Y	Int Breastfeed J	2025	25/12/2025	PMC12849099		10.1186/s13006-025-00801-w
41374057	Dairy Intake and Iodine Status in Pregnant and Lactating Women: A Systematic Review and Meta-Analysis	Razmpoosh E, Geronimo K, Gauntlett C, Vicente I, Pham P, Shah A, Musa-Veloso K.	Nutrients. 2025 Nov 30;17(23):3765. doi: 10.3390/nu17233765.	Razmpoosh E	Nutrients	2025	11/12/2025	PMC12693841		10.3390/nu17233765
41374048	Is Vitamin D Fortification of Dairy Products Effective for Improving Vitamin D Status? A Systematic Review and Meta-Analysis of Randomised Controlled Trials	Wong CL, Givens DI, Turpeinen AM, Liu X, Guo J.	Nutrients. 2025 Nov 29;17(23):3757. doi: 10.3390/nu17233757.	Wong CL	Nutrients	2025	11/12/2025	PMC12694000		10.3390/nu17233757
41228457	Human Milk Fortification and Necrotizing Enterocolitis in Very Low Birthweight Infants: State of Evidence and Systematic Review with Meta-Analysis	Reyes SM, Paul TL, Ferry J.	Nutrients. 2025 Oct 28;17(21):3384. doi: 10.3390/nu17213384.	Reyes SM	Nutrients	2025	13/11/2025	PMC12609769		10.3390/nu17213384
40729426	Absence of Evidence of Beneficial Effects of Human Milk-Based Fortifier: A Bayesian Model-Averaged Meta-Analysis	Huizing MJ, Vizzari G, Bartoš F, Cavallaro G, Gianni ML, Villamor E.	Acta Paediatr. 2025 Dec;114(12):3309-3316. doi: 10.1111/apa.70260. Epub 2025 Jul 29.	Huizing MJ	Acta Paediatr	2025	29/07/2025	PMC12599611		10.1111/apa.70260
40534564	Human breast milk fortification with human milk fortifier vs preterm infant formula: A systematic review and meta-analysis	Aryadevi NNB, Putri RSI, Marsubrin PMT.	J Neonatal Perinatal Med. 2026 Jan;19(1):10-21. doi: 10.1177/19345798251350987. Epub 2025 Jun 19.	Aryadevi NNB	J Neonatal Perinatal Med	2026	19/06/2025			10.1177/19345798251350987
40473805	Systematic review and meta-analysis of enteral protein intake effects on growth in preterm infants	Sanchez-Holgado M, Johnson MJ, Witte Castro A, Criado Camargo S, van den Akker CHP, Alvarez-García P, Cabrera-Lafuente M, Jiménez Varas MÁ, Saenz de Pipaon M.	Pediatr Res. 2025 Nov;98(5):1696-1710. doi: 10.1038/s41390-025-04115-9. Epub 2025 Jun 5.	Sanchez-Holgado M	Pediatr Res	2025	5/06/2025	PMC12602309		10.1038/s41390-025-04115-9
40431391	Effect of Multi-Nutrient Milk Fortification on Preterm Neonate Outcomes: A Network Meta-Analysis	Campbell-Yeo M, Gullickson C, McCulloch H, Disher T, Hughes B.	Nutrients. 2025 May 12;17(10):1651. doi: 10.3390/nu17101651.	Campbell-Yeo M	Nutrients	2025	28/05/2025	PMC12113778		10.3390/nu17101651
39777920	Unraveling the Relationship Between Vitamin D and Noncommunicable Diseases: A Systemic Review and Meta-Analysis	Dumbre D, Upendra S, Zacharias BS.	Public Health Nurs. 2025 May-Jun;42(3):1302-1314. doi: 10.1111/phn.13521. Epub 2025 Jan 7.	Dumbre D	Public Health Nurs	2025	8/01/2025			10.1111/phn.13521
39659332	Strategies for the Fortification of Human Milk in Preterm Infants: A Systematic Review	Contreras Chova F, Villanueva-García A, González-Boyero JL, Campos-Martínez AM, Blanca-Jover E, Jerez-Calero AE, Uberos-Fernández J.	Cureus. 2024 Nov 10;16(11):e73380. doi: 10.7759/cureus.73380. eCollection 2024 Nov.	Contreras Chova F	Cureus	2024	11/12/2024	PMC11630059		10.7759/cureus.73380
39591949	Nutritional Management of Low Birth Weight and Preterm Infants in Low- and Low Middle-Income Countries	Azhar M, Yasin R, Hanif S, Bughio SA, Das JK, Bhutta ZA.	Neonatology. 2025;122(Suppl 1):209-223. doi: 10.1159/000542154. Epub 2024 Nov 26.	Azhar M	Neonatology	2025	26/11/2024	PMC11875417		10.1159/000542154
39332772	A Systematic Review on the Impact of Plant-Based Milk Consumption on Growth and Nutrition in Children and Adolescents	Soczynska I, da Costa BR, O'Connor DL, Jenkins DJ, Birken CS, Keown-Stoneman CD, D'Hollander C, Calleja S, Maguire JL.	J Nutr. 2024 Nov;154(11):3446-3456. doi: 10.1016/j.tjnut.2024.09.010. Epub 2024 Sep 26.	Soczynska I	J Nutr	2024	27/09/2024			10.1016/j.tjnut.2024.09.010
39239939	Donor human milk for preventing necrotising enterocolitis in very preterm or very low-birthweight infants	Quigley M, Embleton ND, Meader N, McGuire W.	Cochrane Database Syst Rev. 2024 Sep 6;9(9):CD002971. doi: 10.1002/14651858.CD002971.pub6.	Quigley M	Cochrane Database Syst Rev	2024	6/09/2024	PMC11378496		10.1002/14651858.CD002971.pub6
39169353	A systematic review and meta-analysis of randomized trials of substituting soymilk for cow's milk and intermediate cardiometabolic outcomes: understanding the impact of dairy alternatives in the transition to plant-based diets on cardiometabolic health	Erlich MN, Ghidanac D, Blanco Mejia S, Khan TA, Chiavaroli L, Zurbau A, Ayoub-Charette S, Almneni A, Messina M, Leiter LA, Bazinet RP, Jenkins DJA, Kendall CWC, Sievenpiper JL.	BMC Med. 2024 Aug 22;22(1):336. doi: 10.1186/s12916-024-03524-7.	Erlich MN	BMC Med	2024	21/08/2024	PMC11340166		10.1186/s12916-024-03524-7
38807006	Together or Apart? Revealing the Impact of Dietary Interventions on Bioavailability of Quinolones: A Systematic Review with Meta-analyses	Wiesner A, Zagrodzki P, Gawalska A, Paśko P.	Clin Pharmacokinet. 2024 Jun;63(6):773-818. doi: 10.1007/s40262-024-01377-0. Epub 2024 May 28.	Wiesner A	Clin Pharmacokinet	2024	28/05/2024	PMC11222276		10.1007/s40262-024-01377-0
38763670	Microencapsulation of vitamins: A review and meta-analysis of coating materials, release and food fortification	Espinoza-Espinoza LA, Muñoz-More HD, Nole-Jaramillo JM, Ruiz-Flores LA, Arana-Torres NM, Moreno-Quispe LA, Valdiviezo-Marcelo J.	Food Res Int. 2024 Jul;187:114420. doi: 10.1016/j.foodres.2024.114420. Epub 2024 Apr 26.	Espinoza-Espinoza LA	Food Res Int	2024	19/05/2024			10.1016/j.foodres.2024.114420
38685317	The Relationship Between Vitamin D Intake and Serum 25-hydroxyvitamin D in Young Children: A Meta-Regression to Inform WHO/FAO Vitamin D Intake Recommendations	Rios-Leyvraz M, Martino L, Cashman KD.	J Nutr. 2024 Jun;154(6):1827-1841. doi: 10.1016/j.tjnut.2024.04.031. Epub 2024 Apr 28.	Rios-Leyvraz M	J Nutr	2024	30/04/2024	PMC11217029		10.1016/j.tjnut.2024.04.031
38542821	Association of Fortification with Human Milk versus Bovine Milk-Based Fortifiers on Short-Term Outcomes in Preterm Infants-A Meta-Analysis	Galis R, Trif P, Mudura D, Mazela J, Daly MC, Kramer BW, Diggikar S.	Nutrients. 2024 Mar 21;16(6):910. doi: 10.3390/nu16060910.	Galis R	Nutrients	2024	28/03/2024	PMC10975992		10.3390/nu16060910
38141736	Strategic food vehicles for vitamin D fortification and effects on vitamin D status: A systematic review and meta-analysis of randomised controlled trials	Cashman KD, O'Neill CM.	J Steroid Biochem Mol Biol. 2024 Apr;238:106448. doi: 10.1016/j.jsbmb.2023.106448. Epub 2023 Dec 21.	Cashman KD	J Steroid Biochem Mol Biol	2024	23/12/2023			10.1016/j.jsbmb.2023.106448
37414219	The Effects of Dairy Product Supplementation on Bone Health Indices in Children Aged 3 to 18 Years: A Meta-Analysis of Randomized Controlled Trials	Hidayat K, Zhang LL, Rizzoli R, Guo YX, Zhou Y, Shi YJ, Su HW, Liu B, Qin LQ.	Adv Nutr. 2023 Sep;14(5):1187-1196. doi: 10.1016/j.advnut.2023.06.010. Epub 2023 Jul 4.	Hidayat K	Adv Nutr	2023	6/07/2023	PMC10509403		10.1016/j.advnut.2023.06.010
36963849	Effect of intake of iron-fortified milk on levels of ferritin and hemoglobin in preschoolers: A systematic review and meta-analysis	Diniz Largueza CB, Mocellin MC, Nunes JC, Ribas SA.	Clin Nutr ESPEN. 2023 Apr;54:1-11. doi: 10.1016/j.clnesp.2023.01.001. Epub 2023 Jan 4.	Diniz Largueza CB	Clin Nutr ESPEN	2023	24/03/2023			10.1016/j.clnesp.2023.01.001
36904076	Effectiveness of Dietary Management for Moderate Wasting among Children > 6 Months of Age-A Systematic Review and Meta-Analysis Exploring Different Types, Quantities, and Durations	Cichon B, Das JK, Salam RA, Padhani ZA, Stobaugh HC, Mughal M, Pajak P, Rutishauser-Perera A, Bhutta ZA, Black RE.	Nutrients. 2023 Feb 21;15(5):1076. doi: 10.3390/nu15051076.	Cichon B	Nutrients	2023	11/03/2023	PMC10005276		10.3390/nu15051076
36842164	The effect of interventions distributing home fortification products on infant and young child feeding (IYCF) practices: A systematic narrative review	Locks LM, Newell KB, Imohe A, Moloney GM, Shaker-Berbari L, Paudyal N, Jefferds MED.	Matern Child Nutr. 2023 Jul;19(3):e13488. doi: 10.1111/mcn.13488. Epub 2023 Feb 26.	Locks LM	Matern Child Nutr	2023	26/02/2023	PMC10262895		10.1111/mcn.13488
36501090	Effect of Fortified Formula on Growth and Nutritional Status in Young Children: A Systematic Review and Meta-Analysis	Brooker PG, Rebuli MA, Williams G, Muhlhausler BS.	Nutrients. 2022 Nov 28;14(23):5060. doi: 10.3390/nu14235060.	Brooker PG	Nutrients	2022	11/12/2022	PMC9737957		10.3390/nu14235060
36102832	Linkage between a plant-based diet and age-related eye diseases: a systematic review and meta-analysis	Cirone C, Cirone KD, Malvankar-Mehta MS.	Nutr Rev. 2023 Mar 10;81(4):428-440. doi: 10.1093/nutrit/nuac067.	Cirone C	Nutr Rev	2023	14/09/2022			10.1093/nutrit/nuac067
35656377	Evaluation of Risk and Preventive Factors for Necrotizing Enterocolitis in Premature Newborns. A Systematic Review of the Literature	Campos-Martinez AM, Expósito-Herrera J, Gonzalez-Bolívar M, Fernández-Marin E, Uberos J.	Front Pediatr. 2022 May 17;10:874976. doi: 10.3389/fped.2022.874976. eCollection 2022.	Campos-Martinez AM	Front Pediatr	2022	3/06/2022	PMC9152085		10.3389/fped.2022.874976
35565692	Efficacy of Donated Milk in Early Nutrition of Preterm Infants: A Meta-Analysis	Li Y, Chi C, Li C, Song J, Song Z, Wang W, Sun J.	Nutrients. 2022 Apr 21;14(9):1724. doi: 10.3390/nu14091724.	Li Y	Nutrients	2022	14/05/2022	PMC9105142		10.3390/nu14091724
35280446	Exclusive Maternal Milk Compared With Exclusive Formula on Growth and Health Outcomes in Very-Low-Birthweight Preterm Infants: Phase II of the Pre-B Project and an Evidence Analysis Center Systematic Review	Taylor SN, Fenton TR, Groh-Wargo S, Gura K, Martin CR, Griffin IJ, Rozga M, Moloney L.	Front Pediatr. 2022 Feb 25;9:793311. doi: 10.3389/fped.2021.793311. eCollection 2021.	Taylor SN	Front Pediatr	2022	14/03/2022	PMC8913886		10.3389/fped.2021.793311
35222600	Ingestion of supplements and fortified food with iodine on the breast milk iodine concentration in deficiency areas: a systematic review	Machamba AAL, Priore SE, Macedo MS, Franceschini SDCC.	Afr Health Sci. 2021 Sep;21(3):1346-1354. doi: 10.4314/ahs.v21i3.46.	Machamba AAL	Afr Health Sci	2021	28/02/2022	PMC8843278		10.4314/ahs.v21i3.46
35204871	Effects of Formula Milk Feeding in Premature Infants: A Systematic Review	Moreira-Monteagudo M, Leirós-Rodríguez R, Marqués-Sánchez P.	Children (Basel). 2022 Jan 24;9(2):150. doi: 10.3390/children9020150.	Moreira-Monteagudo M	Children (Basel)	2022	25/02/2022	PMC8870637		10.3390/children9020150
34792092	The Effects of Milk Supplementation on Bone Health Indices in Adults: A Meta-Analysis of Randomized Controlled Trials	Hidayat K, Chen JS, Wang TC, Liu YJ, Shi YJ, Su HW, Liu B, Qin LQ.	Adv Nutr. 2022 Aug 1;13(4):1186-1199. doi: 10.1093/advances/nmab136.	Hidayat K	Adv Nutr	2022	18/11/2021	PMC9340984		10.1093/advances/nmab136
34669996	Early versus delayed introduction of human milk fortification in enterally fed preterm infants: A systematic review and meta-analysis	Hilditch C, Keir A, Collins CT, Middleton P, Gomersall J.	J Paediatr Child Health. 2022 Jan;58(1):30-38. doi: 10.1111/jpc.15810. Epub 2021 Oct 20.	Hilditch C	J Paediatr Child Health	2022	20/10/2021			10.1111/jpc.15810
34645600	Conduct and reporting of formula milk trials: systematic review	Helfer B, Leonardi-Bee J, Mundell A, Parr C, Ierodiakonou D, Garcia-Larsen V, Kroeger CM, Dai Z, Man A, Jobson J, Dewji F, Kunc M, Bero L, Boyle RJ.	BMJ. 2021 Oct 13;375:n2202. doi: 10.1136/bmj.n2202.	Helfer B	BMJ	2021	14/10/2021	PMC8513520		10.1136/bmj.n2202
34620326	Lactoferrin reduces the risk of respiratory tract infections: A meta-analysis of randomized controlled trials	Ali AS, Hasan SS, Kow CS, Merchant HA.	Clin Nutr ESPEN. 2021 Oct;45:26-32. doi: 10.1016/j.clnesp.2021.08.019. Epub 2021 Sep 3.	Ali AS	Clin Nutr ESPEN	2021	8/10/2021			10.1016/j.clnesp.2021.08.019
34564844	Nutrition-specific interventions for preventing and controlling anaemia throughout the life cycle: an overview of systematic reviews	da Silva Lopes K, Yamaji N, Rahman MO, Suto M, Takemoto Y, Garcia-Casal MN, Ota E.	Cochrane Database Syst Rev. 2021 Sep 26;9(9):CD013092. doi: 10.1002/14651858.CD013092.pub2.	da Silva Lopes K	Cochrane Database Syst Rev	2021	26/09/2021	PMC8464655		10.1002/14651858.CD013092.pub2
34207261	A Systematic Review and Meta-Analysis of Human Milk Feeding and Short-Term Growth in Preterm and Very Low Birth Weight Infants	Suganuma M, Rumbold AR, Miller J, Chong YF, Collins CT.	Nutrients. 2021 Jun 18;13(6):2089. doi: 10.3390/nu13062089.	Suganuma M	Nutrients	2021	2/07/2021	PMC8234723		10.3390/nu13062089
34101248	Comparative effectiveness of liquid human milk fortifiers: A systematic review and meta-analysis	Bridges KM, Newkirk M, Byham-Gray L, Chung M.	Nutr Clin Pract. 2021 Dec;36(6):1144-1162. doi: 10.1002/ncp.10663. Epub 2021 Jun 8.	Bridges KM	Nutr Clin Pract	2021	8/06/2021			10.1002/ncp.10663
33818293	A systematic review of the factors influencing microbial colonization of the preterm infant gut	Aguilar-Lopez M, Dinsmoor AM, Ho TTB, Donovan SM.	Gut Microbes. 2021 Jan-Dec;13(1):1-33. doi: 10.1080/19490976.2021.1884514.	Aguilar-Lopez M	Gut Microbes	2021	5/04/2021	PMC8023245		10.1080/19490976.2021.1884514
33733580	The effect of milk type and fortification on the growth of low-birthweight infants: An umbrella review of systematic reviews and meta-analyses	North K, Marx Delaney M, Bose C, Lee ACC, Vesel L, Adair L, Semrau K.	Matern Child Nutr. 2021 Jul;17(3):e13176. doi: 10.1111/mcn.13176. Epub 2021 Mar 17.	North K	Matern Child Nutr	2021	18/03/2021	PMC8189224		10.1111/mcn.13176
33733486	High versus standard volume enteral feeds to promote growth in preterm or low birth weight infants	Abiramalatha T, Thomas N, Thanigainathan S.	Cochrane Database Syst Rev. 2021 Mar 9;3(3):CD012413. doi: 10.1002/14651858.CD012413.pub3.	Abiramalatha T	Cochrane Database Syst Rev	2021	18/03/2021	PMC8092452		10.1002/14651858.CD012413.pub3
33721319	Vitamin A and Bone Fractures	Knapik JJ, Hoedebecke SS.	J Spec Oper Med. 2021 Spring;21(1):115-119. doi: 10.55460/ETA1-NLQP.	Knapik JJ	J Spec Oper Med	2021	15/03/2021			10.55460/ETA1-NLQP
33499250	Effect of Calcium Fortified Foods on Health Outcomes: A Systematic Review and Meta-Analysis	Cormick G, Betran AP, Romero IB, Cormick MS, Belizán JM, Bardach A, Ciapponi A.	Nutrients. 2021 Jan 22;13(2):316. doi: 10.3390/nu13020316.	Cormick G	Nutrients	2021	27/01/2021	PMC7911363		10.3390/nu13020316
33408285	Fortification of Human Milk With Infant Formula for Very Low Birth Weight Preterm Infants: A Systematic Review	Kumar M, Upadhyay J, Basu S.	Indian Pediatr. 2021 Mar 15;58(3):253-258. Epub 2021 Jan 2.	Kumar M	Indian Pediatr	2021	7/01/2021
33226632	Individualized versus standard diet fortification for growth and development in preterm infants receiving human milk	Fabrizio V, Trzaski JM, Brownell EA, Esposito P, Lainwala S, Lussier MM, Hagadorn JI.	Cochrane Database Syst Rev. 2020 Nov 23;11(11):CD013465. doi: 10.1002/14651858.CD013465.pub2.	Fabrizio V	Cochrane Database Syst Rev	2020	23/11/2020	PMC8094236		10.1002/14651858.CD013465.pub2
33215474	Comparison of different protein concentrations of human milk fortifier for promoting growth and neurological development in preterm infants	Gao C, Miller J, Collins CT, Rumbold AR.	Cochrane Database Syst Rev. 2020 Nov 20;11(11):CD007090. doi: 10.1002/14651858.CD007090.pub2.	Gao C	Cochrane Database Syst Rev	2020	20/11/2020	PMC8092673		10.1002/14651858.CD007090.pub2
32964431	Protein supplementation of human milk for promoting growth in preterm infants	Amissah EA, Brown J, Harding JE.	Cochrane Database Syst Rev. 2020 Sep 23;9(9):CD000433. doi: 10.1002/14651858.CD000433.pub3.	Amissah EA	Cochrane Database Syst Rev	2020	23/09/2020	PMC8094919		10.1002/14651858.CD000433.pub3
32943531	Safety and efficacy of human milk-based fortifier in enterally fed preterm and/or low birthweight infants: a systematic review and meta-analysis	Grace E, Hilditch C, Gomersall J, Collins CT, Rumbold A, Keir AK.	Arch Dis Child Fetal Neonatal Ed. 2021 Mar;106(2):137-142. doi: 10.1136/archdischild-2020-319406. Epub 2020 Sep 17.	Grace E	Arch Dis Child Fetal Neonatal Ed	2021	18/09/2020			10.1136/archdischild-2020-319406
32898300	Carbohydrate supplementation of human milk to promote growth in preterm infants	Amissah EA, Brown J, Harding JE.	Cochrane Database Syst Rev. 2020 Sep 8;9(9):CD000280. doi: 10.1002/14651858.CD000280.pub3.	Amissah EA	Cochrane Database Syst Rev	2020	8/09/2020	PMC8094174		10.1002/14651858.CD000280.pub3
32842164	Fat supplementation of human milk for promoting growth in preterm infants	Amissah EA, Brown J, Harding JE.	Cochrane Database Syst Rev. 2020 Aug 25;8(8):CD000341. doi: 10.1002/14651858.CD000341.pub3.	Amissah EA	Cochrane Database Syst Rev	2020	26/08/2020	PMC8236752		10.1002/14651858.CD000341.pub3
32726863	Early fortification of human milk versus late fortification to promote growth in preterm infants	Thanigainathan S, Abiramalatha T.	Cochrane Database Syst Rev. 2020 Jul 29;7(7):CD013392. doi: 10.1002/14651858.CD013392.pub2.	Thanigainathan S	Cochrane Database Syst Rev	2020	30/07/2020	PMC7390609		10.1002/14651858.CD013392.pub2
32660020	Feeding Interventions for Infants with Growth Failure in the First Six Months of Life: A Systematic Review	Rana R, McGrath M, Gupta P, Thakur E, Kerac M.	Nutrients. 2020 Jul 9;12(7):2044. doi: 10.3390/nu12072044.	Rana R	Nutrients	2020	15/07/2020	PMC7400880		10.3390/nu12072044
35324134	Iron from Supplements Consumed During Infancy and Toddlerhood and Growth, Size, and Body Composition: A Systematic Review	Dewey K, Bazzano L, Davis T, Donovan S, Taveras E, Kleinman R, Güngör D, Venkatramanan S, Madan E, English LK, Terry N, Butera G, Obbagy J.	Alexandria (VA): USDA Nutrition Evidence Systematic Review; 2020 Jul.	Dewey K	Iron from Supplements Consumed During Infancy and Toddlerhood and Growth, Size, and Body Composition: A Systematic Review	2020	1/07/2020			10.52570/NESR.DGAC2020.SR0303
35315998	Vitamin D from Supplements Consumed during Infancy and Toddlerhood and Bone Health: A Systematic Review	Dewey K, Bazzano L, Davis T, Donovan S, Taveras E, Kleinman R, Güngör D, Venkatramanan S, Madan E, English LK, Terry N, Butera G, Obbagy J.	Alexandria (VA): USDA Nutrition Evidence Systematic Review; 2020 Jul.	Dewey K	Vitamin D from Supplements Consumed during Infancy and Toddlerhood and Bone Health: A Systematic Review	2020	1/07/2020			10.52570/NESR.DGAC2020.SR0304
35289987	Folic Acid from Fortified Foods and/or Supplements during Pregnancy and Lactation and Health Outcomes: A Systematic Review	Donovan S, Dewey K, Novotny R, Stang J, Taveras E, Kleinman R, Spill M, Kim JH, Nevins J, Raghavan R, Scinto-Madonich S, Butera G, Terry N, Obbagy J.	Alexandria (VA): USDA Nutrition Evidence Systematic Review; 2020 Jul.	Donovan S	Folic Acid from Fortified Foods and/or Supplements during Pregnancy and Lactation and Health Outcomes: A Systematic Review	2020	1/07/2020			10.52570/NESR.DGAC2020.SR0205
32546259	The impact of vitamin D food fortification and health outcomes in children: a systematic review and meta-regression	Al Khalifah R, Alsheikh R, Alnasser Y, Alsheikh R, Alhelali N, Naji A, Al Backer N.	Syst Rev. 2020 Jun 16;9(1):144. doi: 10.1186/s13643-020-01360-3.	Al Khalifah R	Syst Rev	2020	18/06/2020	PMC7298752		10.1186/s13643-020-01360-3
35658821	Multi-nutrient fortification of human milk for preterm infants	Brown JV, Lin L, Embleton ND, Harding JE, McGuire W.	Cochrane Database Syst Rev. 2020 Jun 3;6(6):CD000343. doi: 10.1002/14651858.CD000343.pub4.	Brown JV	Cochrane Database Syst Rev	2020	6/06/2022	PMC7268980		10.1002/14651858.CD000343.pub4
32458060	Early versus late fortification of breast milk in preterm infants: a systematic review and meta-analysis	Basu S, Upadhyay J, Singh P, Kumar M.	Eur J Pediatr. 2020 Jul;179(7):1057-1068. doi: 10.1007/s00431-020-03677-6. Epub 2020 May 27.	Basu S	Eur J Pediatr	2020	28/05/2020			10.1007/s00431-020-03677-6
32443748	Effects of Prebiotic and Probiotic Supplementation on Lactase Deficiency and Lactose Intolerance: A Systematic Review of Controlled Trials	Leis R, de Castro MJ, de Lamas C, Picáns R, Couce ML.	Nutrients. 2020 May 20;12(5):1487. doi: 10.3390/nu12051487.	Leis R	Nutrients	2020	24/05/2020	PMC7284493		10.3390/nu12051487
32383066	Systematic review and meta-analysis of the association between dairy consumption and the risk of hip fracture: critical interpretation of the currently available evidence	Hidayat K, Du X, Shi BM, Qin LQ.	Osteoporos Int. 2020 Aug;31(8):1411-1425. doi: 10.1007/s00198-020-05383-3. Epub 2020 May 7.	Hidayat K	Osteoporos Int	2020	9/05/2020			10.1007/s00198-020-05383-3
32302511	Economic Analysis of Exclusive Human Milk Diets for High-Risk Neonates, a Canadian Hospital Perspective	van Katwyk S, Ferretti E, Kumar S, Hutton B, Harrold J, Walker M, Forster AJ, Thavorn K.	Breastfeed Med. 2020 Jun;15(6):377-386. doi: 10.1089/bfm.2019.0273. Epub 2020 Apr 17.	van Katwyk S	Breastfeed Med	2020	18/04/2020			10.1089/bfm.2019.0273
32277813	Human Milk-Derived Fortifiers Compared with Bovine Milk-Derived Fortifiers in Preterm Infants: A Systematic Review and Meta-Analysis	Ananthan A, Balasubramanian H, Rao S, Patole S.	Adv Nutr. 2020 Sep 1;11(5):1325-1333. doi: 10.1093/advances/nmaa039.	Ananthan A	Adv Nutr	2020	12/04/2020	PMC7490161		10.1093/advances/nmaa039
31906272	Effectiveness of Interventions for Managing Acute Malnutrition in Children under Five Years of Age in Low-Income and Middle-Income Countries: A Systematic Review and Meta-Analysis	Das JK, Salam RA, Saeed M, Kazmi FA, Bhutta ZA.	Nutrients. 2020 Jan 1;12(1):116. doi: 10.3390/nu12010116.	Das JK	Nutrients	2020	8/01/2020	PMC7019612		10.3390/nu12010116
31849042	Food fortification with multiple micronutrients: impact on health outcomes in general population	Das JK, Salam RA, Mahmood SB, Moin A, Kumar R, Mukhtar K, Lassi ZS, Bhutta ZA.	Cochrane Database Syst Rev. 2019 Dec 18;12(12):CD011400. doi: 10.1002/14651858.CD011400.pub2.	Das JK	Cochrane Database Syst Rev	2019	19/12/2019	PMC6917586		10.1002/14651858.CD011400.pub2
31697857	Human milk-derived fortifier versus bovine milk-derived fortifier for prevention of mortality and morbidity in preterm neonates	Premkumar MH, Pammi M, Suresh G.	Cochrane Database Syst Rev. 2019 Nov 7;2019(11):CD013145. doi: 10.1002/14651858.CD013145.pub2.	Premkumar MH	Cochrane Database Syst Rev	2019	8/11/2019	PMC6837687		10.1002/14651858.CD013145.pub2
31645057	Nutritional interventions to reduce rates of infection, necrotizing enterocolitis and mortality in very preterm infants	Bührer C, Fischer HS, Wellmann S.	Pediatr Res. 2020 Jan;87(2):371-377. doi: 10.1038/s41390-019-0630-2. Epub 2019 Oct 23.	Bührer C	Pediatr Res	2020	24/10/2019			10.1038/s41390-019-0630-2
31403320	The Practicality of Feeding Defatted Human Milk in the Treatment of Congenital Chylothorax	Concheiro-Guisan A, Alonso-Clemente S, Suarez-Albo M, Duran-Fernandez Feijoo C, Fiel-Ozores A, Fernandez-Lorenzo JR.	Breastfeed Med. 2019 Nov;14(9):648-653. doi: 10.1089/bfm.2019.0100. Epub 2019 Aug 12.	Concheiro-Guisan A	Breastfeed Med	2019	13/08/2019			10.1089/bfm.2019.0100
31400903	Is vitamin D-fortified yogurt a value-added strategy for improving human health? A systematic review and meta-analysis of randomized trials	Gasparri C, Perna S, Spadaccini D, Alalwan T, Girometta C, Infantino V, Rondanelli M.	J Dairy Sci. 2019 Oct;102(10):8587-8603. doi: 10.3168/jds.2018-16046. Epub 2019 Aug 7.	Gasparri C	J Dairy Sci	2019	12/08/2019			10.3168/jds.2018-16046
31326969	Early versus Delayed Fortification of Human Milk in Preterm Infants: A Systematic Review	Alyahya W, Simpson J, Garcia AL, Mactier H, Edwards CA.	Neonatology. 2020;117(1):24-32. doi: 10.1159/000501279. Epub 2019 Jul 19.	Alyahya W	Neonatology	2020	22/07/2019			10.1159/000501279
31322731	Formula versus donor breast milk for feeding preterm or low birth weight infants	Quigley M, Embleton ND, McGuire W.	Cochrane Database Syst Rev. 2019 Jul 19;7(7):CD002971. doi: 10.1002/14651858.CD002971.pub5.	Quigley M	Cochrane Database Syst Rev	2019	20/07/2019	PMC6640412		10.1002/14651858.CD002971.pub5
31089744	Role of Functional Fortified Dairy Products in Cardiometabolic Health: A Systematic Review and Meta-analyses of Randomized Clinical Trials	Soto-Méndez MJ, Rangel-Huerta OD, Ruiz-López MD, Martínez de Victoria E, Anguita-Ruiz A, Gil A.	Adv Nutr. 2019 May 1;10(suppl_2):S251-S271. doi: 10.1093/advances/nmz001.	Soto-Méndez MJ	Adv Nutr	2019	16/05/2019	PMC6518140		10.1093/advances/nmz001
31074495	Fortification of staple foods with vitamin A for vitamin A deficiency	Hombali AS, Solon JA, Venkatesh BT, Nair NS, Peña-Rosas JP.	Cochrane Database Syst Rev. 2019 May 10;5(5):CD010068. doi: 10.1002/14651858.CD010068.pub2.	Hombali AS	Cochrane Database Syst Rev	2019	11/05/2019	PMC6509778		10.1002/14651858.CD010068.pub2
35901225	Types and Amounts of Complementary Foods and Beverages and Growth, Size, and Body Composition: A Systematic Review	English LK, Obbagy JE, Wong YP, Psota TL, Nadaud P, Johns K, Terry N, Butte NF, Dewey KG, Fleischer DM, Fox MK, Greer FR, Krebs NF, Scanlon KS, Casavale KO, Spahn JM, Stoody E.	Alexandria (VA): USDA Nutrition Evidence Systematic Review; 2019 Apr.	English LK	Types and Amounts of Complementary Foods and Beverages and Growth, Size, and Body Composition: A Systematic Review	2019	1/04/2019			10.52570/NESR.PB242018.SR0306
35853107	Timing of Introduction of Complementary Foods and Beverages and Bone Health: A Systematic Review	Obbagy JE, English LK, Psota TL, Nadaud P, Johns K, Wong YP, Terry N, Butte NF, Dewey KG, Fleischer DM, Fox MK, Greer FR, Krebs NF, Scanlon KS, Casavale KO, Spahn JM, Stoody E.	Alexandria (VA): USDA Nutrition Evidence Systematic Review; 2019 Apr.	Obbagy JE	Timing of Introduction of Complementary Foods and Beverages and Bone Health: A Systematic Review	2019	1/04/2019			10.52570/NESR.PB242018.SR0309
35853106	Types and Amounts of Complementary Foods and Beverages and Developmental Milestones: A Systematic Review	English LK, Obbagy JE, Wong YP, Psota TL, Nadaud P, Johns K, Terry N, Butte NF, Dewey KG, Fleischer DM, Fox MK, Greer FR, Krebs NF, Scanlon KS, Casavale KO, Spahn JM, Stoody E.	Alexandria (VA): USDA Nutrition Evidence Systematic Review; 2019 Apr.	English LK	Types and Amounts of Complementary Foods and Beverages and Developmental Milestones: A Systematic Review	2019	1/04/2019			10.52570/NESR.PB242018.SR0308
35816596	Types and Amounts of Complementary Foods and Beverages and Micronutrient Status: A Systematic Review	Obbagy JE, English LK, Psota TL, Nadaud P, Johns K, Wong YP, Terry N, Butte NF, Dewey KG, Fleischer DM, Fox MK, Greer FR, Krebs NF, Scanlon KS, Casavale KO, Spahn JM, Stoody E.	Alexandria (VA): USDA Nutrition Evidence Systematic Review; 2019 Apr.	Obbagy JE	Types and Amounts of Complementary Foods and Beverages and Micronutrient Status: A Systematic Review	2019	1/04/2019			10.52570/NESR.PB242018.SR0302
35782004	Timing of Introduction of Complementary Foods and Beverages and Micronutrient Status: A Systematic Review	Obbagy JE, English LK, Psota TL, Nadaud P, Johns K, Wong YP, Terry N, Butte NF, Dewey KG, Fleischer DM, Fox MK, Greer FR, Krebs NF, Scanlon KS, Casavale KO, Spahn JM, Stoody E.	Alexandria (VA): USDA Nutrition Evidence Systematic Review; 2019 Apr.	Obbagy JE	Timing of Introduction of Complementary Foods and Beverages and Micronutrient Status: A Systematic Review	2019	1/04/2019			10.52570/NESR.PB242018.SR0301
30779870	Effectiveness of provision of animal-source foods for supporting optimal growth and development in children 6 to 59 months of age	Eaton JC, Rothpletz-Puglia P, Dreker MR, Iannotti L, Lutter C, Kaganda J, Rayco-Solon P.	Cochrane Database Syst Rev. 2019 Feb 19;2(2):CD012818. doi: 10.1002/14651858.CD012818.pub2.	Eaton JC	Cochrane Database Syst Rev	2019	20/02/2019	PMC6380771		10.1002/14651858.CD012818.pub2
30746700	Iodine fortification of foods and condiments, other than salt, for preventing iodine deficiency disorders	Santos JAR, Christoforou A, Trieu K, McKenzie BL, Downs S, Billot L, Webster J, Li M.	Cochrane Database Syst Rev. 2019 Feb 12;2(2):CD010734. doi: 10.1002/14651858.CD010734.pub2.	Santos JAR	Cochrane Database Syst Rev	2019	13/02/2019	PMC6370918		10.1002/14651858.CD010734.pub2
30203359	Sensory preferences of supplemented food products among cancer patients: a systematic review	Enriquez-Fernández BE, Nejatinamini S, Campbell SM, Mazurak VC, Wismer WV.	Support Care Cancer. 2019 Feb;27(2):333-349. doi: 10.1007/s00520-018-4458-9. Epub 2018 Sep 10.	Enriquez-Fernández BE	Support Care Cancer	2019	12/09/2018			10.1007/s00520-018-4458-9
30196295	Impact of Food Fortification on Child Growth and Development during Complementary Feeding	Okeyo DO.	Ann Nutr Metab. 2018;73 Suppl 1:7-13. doi: 10.1159/000490087. Epub 2018 Sep 7.	Okeyo DO	Ann Nutr Metab	2018	10/09/2018			10.1159/000490087
30148655	Effects of Refrigerated and Frozen Storage on Holder-Pasteurized Donor Human Milk: A Systematic Review	Schlotterer HR, Perrin MT.	Breastfeed Med. 2018 Sep;13(7):465-472. doi: 10.1089/bfm.2018.0135. Epub 2018 Aug 27.	Schlotterer HR	Breastfeed Med	2018	28/08/2018			10.1089/bfm.2018.0135
30138549	Carbohydrate supplementation of human milk to promote growth in preterm infants	Amissah EA, Brown J, Harding JE.	Cochrane Database Syst Rev. 2018 Aug 23;8(8):CD000280. doi: 10.1002/14651858.CD000280.pub2.	Amissah EA	Cochrane Database Syst Rev	2018	24/08/2018	PMC6513426		10.1002/14651858.CD000280.pub2
29931679	Protein supplementation of human milk for promoting growth in preterm infants	Amissah EA, Brown J, Harding JE.	Cochrane Database Syst Rev. 2018 Jun 22;6(6):CD000433. doi: 10.1002/14651858.CD000433.pub2.	Amissah EA	Cochrane Database Syst Rev	2018	23/06/2018	PMC6513468		10.1002/14651858.CD000433.pub2
29926476	Formula versus donor breast milk for feeding preterm or low birth weight infants	Quigley M, Embleton ND, McGuire W.	Cochrane Database Syst Rev. 2018 Jun 20;6(6):CD002971. doi: 10.1002/14651858.CD002971.pub4.	Quigley M	Cochrane Database Syst Rev	2018	22/06/2018	PMC6513381		10.1002/14651858.CD002971.pub4
29924388	Fat supplementation of human milk for promoting growth in preterm infants	Amissah EA, Brown J, Harding JE.	Cochrane Database Syst Rev. 2018 Jun 19;6(6):CD000341. doi: 10.1002/14651858.CD000341.pub2.	Amissah EA	Cochrane Database Syst Rev	2018	21/06/2018	PMC6513401		10.1002/14651858.CD000341.pub2
29461479	Donor Human Milk Protects against Bronchopulmonary Dysplasia: A Systematic Review and Meta-Analysis	Villamor-Martínez E, Pierro M, Cavallaro G, Mosca F, Kramer BW, Villamor E.	Nutrients. 2018 Feb 20;10(2):238. doi: 10.3390/nu10020238.	Villamor-Martínez E	Nutrients	2018	21/02/2018	PMC5852814		10.3390/nu10020238
28238222	Calcium and phosphorus supplementation of human milk for preterm infants	Harding JE, Wilson J, Brown J.	Cochrane Database Syst Rev. 2017 Feb 26;2(2):CD003310. doi: 10.1002/14651858.CD003310.pub2.	Harding JE	Cochrane Database Syst Rev	2017	27/02/2017	PMC6464224		10.1002/14651858.CD003310.pub2
28159207	"Bed Side" Human Milk Analysis in the Neonatal Intensive Care Unit: A Systematic Review	Fusch G, Kwan C, Kotrri G, Fusch C.	Clin Perinatol. 2017 Mar;44(1):209-267. doi: 10.1016/j.clp.2016.11.001. Epub 2016 Dec 29.	Fusch G	Clin Perinatol	2017	5/02/2017			10.1016/j.clp.2016.11.001
28159204	The Use of Multinutrient Human Milk Fortifiers in Preterm Infants: A Systematic Review of Unanswered Questions	Mimouni FB, Nathan N, Ziegler EE, Lubetzky R, Mandel D.	Clin Perinatol. 2017 Mar;44(1):173-178. doi: 10.1016/j.clp.2016.11.011. Epub 2016 Dec 24.	Mimouni FB	Clin Perinatol	2017	5/02/2017			10.1016/j.clp.2016.11.011
27938461	Effect of fortified milk on growth and nutritional status in young children: a systematic review and meta-analysis	Matsuyama M, Harb T, David M, Davies PS, Hill RJ.	Public Health Nutr. 2017 May;20(7):1214-1225. doi: 10.1017/S1368980016003189. Epub 2016 Dec 12.	Matsuyama M	Public Health Nutr	2017	13/12/2016	PMC10261583		10.1017/S1368980016003189
27749919	Effects of Ready-to-Eat-Cereals on Key Nutritional and Health Outcomes: A Systematic Review	Priebe MG, McMonagle JR.	PLoS One. 2016 Oct 17;11(10):e0164931. doi: 10.1371/journal.pone.0164931. eCollection 2016.	Priebe MG	PLoS One	2016	18/10/2016	PMC5066953		10.1371/journal.pone.0164931
27522863	Preterm human milk composition: a systematic literature review	Boyce C, Watson M, Lazidis G, Reeve S, Dods K, Simmer K, McLeod G.	Br J Nutr. 2016 Sep;116(6):1033-45. doi: 10.1017/S0007114516003007. Epub 2016 Aug 15.	Boyce C	Br J Nutr	2016	16/08/2016			10.1017/S0007114516003007
27281654	Fortification of staple foods with zinc for improving zinc status and other health outcomes in the general population	Shah D, Sachdev HS, Gera T, De-Regil LM, Peña-Rosas JP.	Cochrane Database Syst Rev. 2016 Jun 9;2016(6):CD010697. doi: 10.1002/14651858.CD010697.pub2.	Shah D	Cochrane Database Syst Rev	2016	10/06/2016	PMC8627255		10.1002/14651858.CD010697.pub2
27155888	Multi-nutrient fortification of human milk for preterm infants	Brown JV, Embleton ND, Harding JE, McGuire W.	Cochrane Database Syst Rev. 2016 May 8;(5):CD000343. doi: 10.1002/14651858.CD000343.pub3.	Brown JV	Cochrane Database Syst Rev	2016	9/05/2016			10.1002/14651858.CD000343.pub3
26499034	Post-discharge formula feeding in preterm infants: A systematic review mapping evidence about the role of macronutrient enrichment	Teller IC, Embleton ND, Griffin IJ, van Elburg RM.	Clin Nutr. 2016 Aug;35(4):791-801. doi: 10.1016/j.clnu.2015.08.006. Epub 2015 Sep 5.	Teller IC	Clin Nutr	2016	27/10/2015			10.1016/j.clnu.2015.08.006
25956156	Human milk fortifier with high versus standard protein content for promoting growth of preterm infants: A meta-analysis	Liu TT, Dang D, Lv XM, Wang TF, Du JF, Wu H.	J Int Med Res. 2015 Jun;43(3):279-89. doi: 10.1177/0300060515579115. Epub 2015 May 8.	Liu TT	J Int Med Res	2015	10/05/2015			10.1177/0300060515579115
25612840	Iron intake and status of children aged 6-36 months in Europe: a systematic review	Eussen S, Alles M, Uijterschout L, Brus F, van der Horst-Graat J.	Ann Nutr Metab. 2015;66(2-3):80-92. doi: 10.1159/000371357. Epub 2015 Jan 21.	Eussen S	Ann Nutr Metab	2015	24/01/2015			10.1159/000371357
25231364	Human milk and neurodevelopment in children with very low birth weight: a systematic review	Koo W, Tank S, Martin S, Shi R.	Nutr J. 2014 Sep 18;13:94. doi: 10.1186/1475-2891-13-94.	Koo W	Nutr J	2014	19/09/2014	PMC4176583		10.1186/1475-2891-13-94
24752468	Formula versus donor breast milk for feeding preterm or low birth weight infants	Quigley M, McGuire W.	Cochrane Database Syst Rev. 2014 Apr 22;(4):CD002971. doi: 10.1002/14651858.CD002971.pub3.	Quigley M	Cochrane Database Syst Rev	2014	23/04/2014			10.1002/14651858.CD002971.pub3
24519664	Dietary interventions for preventing complications in idiopathic hypercalciuria	Escribano J, Balaguer A, Roqué i Figuls M, Feliu A, Ferre N.	Cochrane Database Syst Rev. 2014 Feb 11;2014(2):CD006022. doi: 10.1002/14651858.CD006022.pub4.	Escribano J	Cochrane Database Syst Rev	2014	13/02/2014	PMC10660327		10.1002/14651858.CD006022.pub4
27335914	Protein Intake and Growth in Preterm Infants: A Systematic Review	Tonkin EL, Collins CT, Miller J.	Glob Pediatr Health. 2014 Oct 15;1:2333794X14554698. doi: 10.1177/2333794X14554698. eCollection 2014.	Tonkin EL	Glob Pediatr Health	2014	24/06/2016	PMC4804669		10.1177/2333794X14554698
23450556	Multinutrient fortification of human breast milk for preterm infants following hospital discharge	Young L, Embleton ND, McCormick FM, McGuire W.	Cochrane Database Syst Rev. 2013 Feb 28;2013(2):CD004866. doi: 10.1002/14651858.CD004866.pub4.	Young L	Cochrane Database Syst Rev	2013	2/03/2013	PMC8855689		10.1002/14651858.CD004866.pub4
22970671	Infant formulas for preterm infants: in-hospital and post-discharge	Tudehope DI, Page D, Gilroy M.	J Paediatr Child Health. 2012 Sep;48(9):768-76. doi: 10.1111/j.1440-1754.2012.02533.x.	Tudehope DI	J Paediatr Child Health	2012	14/09/2012			10.1111/j.1440-1754.2012.02533.x
22770558	Effects of micronutrient fortified milk and cereal food for infants and children: a systematic review	Eichler K, Wieser S, Rüthemann I, Brügger U.	BMC Public Health. 2012 Jul 6;12:506. doi: 10.1186/1471-2458-12-506.	Eichler K	BMC Public Health	2012	10/07/2012	PMC3444335		10.1186/1471-2458-12-506
20949604	Milk intake and risk of hip fracture in men and women: a meta-analysis of prospective cohort studies	Bischoff-Ferrari HA, Dawson-Hughes B, Baron JA, Kanis JA, Orav EJ, Staehelin HB, Kiel DP, Burckhardt P, Henschkowski J, Spiegelman D, Li R, Wong JB, Feskanich D, Willett WC.	J Bone Miner Res. 2011 Apr;26(4):833-9. doi: 10.1002/jbmr.279.	Bischoff-Ferrari HA	J Bone Miner Res	2011	16/10/2010			10.1002/jbmr.279
20614438	Multinutrient fortification of human breast milk for preterm infants following hospital discharge	McCormick FM, Henderson G, Fahey T, McGuire W.	Cochrane Database Syst Rev. 2010 Jul 7;(7):CD004866. doi: 10.1002/14651858.CD004866.pub3.	McCormick FM	Cochrane Database Syst Rev	2010	9/07/2010			10.1002/14651858.CD004866.pub3
19328262	A systemic review of the roles of n-3 fatty acids in health and disease	Riediger ND, Othman RA, Suh M, Moghadasian MH.	J Am Diet Assoc. 2009 Apr;109(4):668-79. doi: 10.1016/j.jada.2008.12.022.	Riediger ND	J Am Diet Assoc	2009	31/03/2009			10.1016/j.jada.2008.12.022
19064512	Efficacy of food fortification on serum 25-hydroxyvitamin D concentrations: systematic review	O'Donnell S, Cranney A, Horsley T, Weiler HA, Atkinson SA, Hanley DA, Ooi DS, Ward L, Barrowman N, Fang M, Sampson M, Tsertsvadze A, Yazdi F.	Am J Clin Nutr. 2008 Dec;88(6):1528-34. doi: 10.3945/ajcn.2008.26415.	O'Donnell S	Am J Clin Nutr	2008	10/12/2008			10.3945/ajcn.2008.26415
18289157	Systematic review of the efficacy and effectiveness of complementary feeding interventions in developing countries	Dewey KG, Adu-Afarwuah S.	Matern Child Nutr. 2008 Apr;4 Suppl 1(Suppl 1):24-85. doi: 10.1111/j.1740-8709.2007.00124.x.	Dewey KG	Matern Child Nutr	2008	20/03/2008	PMC6860813		10.1111/j.1740-8709.2007.00124.x
17943830	Multicomponent fortification of human breast milk for preterm infants following hospital discharge	Henderson G, Fahey T, McGuire W.	Cochrane Database Syst Rev. 2007 Oct 17;(4):CD004866. doi: 10.1002/14651858.CD004866.pub2.	Henderson G	Cochrane Database Syst Rev	2007	19/10/2007			10.1002/14651858.CD004866.pub2
17943776	Formula milk versus donor breast milk for feeding preterm or low birth weight infants	Quigley MA, Henderson G, Anthony MY, McGuire W.	Cochrane Database Syst Rev. 2007 Oct 17;(4):CD002971. doi: 10.1002/14651858.CD002971.pub2.	Quigley MA	Cochrane Database Syst Rev	2007	19/10/2007			10.1002/14651858.CD002971.pub2
17881165	Preventing postnatal growth failure--the significance of feeding when the preterm infant is clinically stable	McLeod G, Sherriff J.	Early Hum Dev. 2007 Oct;83(10):659-65. doi: 10.1016/j.earlhumdev.2007.07.010. Epub 2007 Sep 18.	McLeod G	Early Hum Dev	2007	21/09/2007			10.1016/j.earlhumdev.2007.07.010
17414146	Effect of iron supplementation on haemoglobin response in children: systematic review of randomised controlled trials	Gera T, Sachdev HP, Nestel P, Sachdev SS.	J Pediatr Gastroenterol Nutr. 2007 Apr;44(4):468-86. doi: 10.1097/01.mpg.0000243440.85452.38.	Gera T	J Pediatr Gastroenterol Nutr	2007	7/04/2007			10.1097/01.mpg.0000243440.85452.38
17277426	Effect of iron supplementation on physical performance in children and adolescents: systematic review of randomized controlled trials	Gera T, Sachdev HP, Nestel P.	Indian Pediatr. 2007 Jan;44(1):15-24.	Gera T	Indian Pediatr	2007	6/02/2007
17010257	Effect of iron supplementation on physical growth in children: systematic review of randomised controlled trials	Sachdev H, Gera T, Nestel P.	Public Health Nutr. 2006 Oct;9(7):904-20. doi: 10.1017/phn2005918.	Sachdev H	Public Health Nutr	2006	3/10/2006			10.1017/phn2005918
16556615	Donor breast milk versus infant formula for preterm infants: systematic review and meta-analysis	Boyd CA, Quigley MA, Brocklehurst P.	Arch Dis Child Fetal Neonatal Ed. 2007 May;92(3):F169-75. doi: 10.1136/adc.2005.089490. Epub 2006 Mar 23.	Boyd CA	Arch Dis Child Fetal Neonatal Ed	2007	25/03/2006	PMC2675323		10.1136/adc.2005.089490
15877905	Effect of iron supplementation on mental and motor development in children: systematic review of randomised controlled trials	Sachdev H, Gera T, Nestel P.	Public Health Nutr. 2005 Apr;8(2):117-32. doi: 10.1079/phn2004677.	Sachdev H	Public Health Nutr	2005	10/05/2005			10.1079/phn2004677
14973953	Multicomponent fortified human milk for promoting growth in preterm infants	Kuschel CA, Harding JE.	Cochrane Database Syst Rev. 2004;(1):CD000343. doi: 10.1002/14651858.CD000343.pub2.	Kuschel CA	Cochrane Database Syst Rev	2004	20/02/2004			10.1002/14651858.CD000343.pub2
12433763	Effect of iron supplementation on incidence of infectious illness in children: systematic review	Gera T, Sachdev HP.	BMJ. 2002 Nov 16;325(7373):1142. doi: 10.1136/bmj.325.7373.1142.	Gera T	BMJ	2002	16/11/2002	PMC133452		10.1136/bmj.325.7373.1142
11687186	Calcium and phosphorus supplementation of human milk for preterm infants	Kuschel CA, Harding JE.	Cochrane Database Syst Rev. 2001;(4):CD003310. doi: 10.1002/14651858.CD003310.	Kuschel CA	Cochrane Database Syst Rev	2001	1/11/2001			10.1002/14651858.CD003310
11687169	Formula milk versus term human milk for feeding preterm or low birth weight infants	McGuire W, Anthony MY.	Cochrane Database Syst Rev. 2001;(4):CD002971. doi: 10.1002/14651858.CD002971.	McGuire W	Cochrane Database Syst Rev	2001	1/11/2001			10.1002/14651858.CD002971
10796362	Protein supplementation of human milk for promoting growth in preterm infants	Kuschel CA, Harding JE.	Cochrane Database Syst Rev. 2000;(2):CD000433. doi: 10.1002/14651858.CD000433.	Kuschel CA	Cochrane Database Syst Rev	2000	5/05/2000			10.1002/14651858.CD000433
10796349	Multicomponent fortified human milk for promoting growth in preterm infants	Kuschel CA, Harding JE.	Cochrane Database Syst Rev. 2000;(2):CD000343. doi: 10.1002/14651858.CD000343.	Kuschel CA	Cochrane Database Syst Rev	2000	5/05/2000			10.1002/14651858.CD000343
10796197	Fat supplementation of human milk for promoting growth in preterm infants	Kuschel CA, Harding JE.	Cochrane Database Syst Rev. 2000;(2):CD000341. doi: 10.1002/14651858.CD000341.	Kuschel CA	Cochrane Database Syst Rev	2000	5/05/2000			10.1002/14651858.CD000341
10796191	Carbohydrate supplementation of human milk to promote growth in preterm infants	Kuschel CA, Harding JE.	Cochrane Database Syst Rev. 2000;(2):CD000280. doi: 10.1002/14651858.CD000280.	Kuschel CA	Cochrane Database Syst Rev	2000	5/05/2000			10.1002/14651858.CD000280
