## Supplementary material for "Cross-LLM AI platform meta-research: Non-inferiority of bovine milk-based fortifiers to human milk-based fortifiers": TableS3_Claude_reanalysis_SRMA.xlsx

### Sheet: Sheet1
Table S3. Current systematic reviews and meta-analyses identified by Claude for direct comparisons of HMF vs BMF (Direct output from Claude).
No.	Entry # in source file	First Author	Year	Journal	Title	Study Type	Population	Intervention (HMBF synonyms)	Comparator (BMBF synonyms)	# Studies / # Infants Included	NEC outcome (any stage / Bell ≥ II / surgical)	Sepsis outcome (late-onset / any)	Other key outcomes reported	Authors' Conclusion	Quality / Certainty of Evidence	DOI	PMID	Notes / Relevance
1	6	Feng Y, et al.	2025	Int Breastfeed J	Impact of three mammalian milk-derived fortifiers on morbidity and mortality in preterm infants: a systematic review and network meta-analysis.	Systematic review & Network meta-analysis	Preterm infants in NICUs	Human milk-derived fortifier (HMF)	Bovine milk-derived fortifier (BMF); also Donkey milk-derived fortifier (DMF)	10 studies (qualitative); NMA on 5 studies; n = 545 preterm infants	HMF associated with LOWER incidence of NEC. BMF vs HMF: RR = 2.33 (95% CI 1.22–4.44), i.e., increased NEC risk with BMF. HMF ranked most favourable for reducing NEC.	DMF (donkey) ranked best for reducing neonatal sepsis (and IVH). HMF vs BMF for sepsis: not the primary finding highlighted.	Mortality (HMF most favourable); IVH (DMF favourable); BPD; ROP	HMF may be associated with reduced NEC; DMF may offer anti-inflammatory benefits (sepsis, IVH). Findings are based on a limited number of studies with small sample sizes; further RCTs needed.	Cochrane RoB 2; small studies — limited evidence	10.1186/s13006-025-00801-w	41449441	Direct comparison of HMF vs BMF (and DMF) for NEC and sepsis.
2	9	Reyes SM, Paul TL, Ferry J	2025	Nutrients	Human Milk Fortification and Necrotizing Enterocolitis in Very Low Birthweight Infants: State of Evidence and Systematic Review with Meta-Analysis.	Systematic review & Meta-analysis (RCTs + observational)	VLBW preterm infants (most ≤1250 g)	Exclusive human milk diet (EHMD) including human milk-derived fortifier	Cow milk-derived fortifier / cow milk-derived diets	20 studies (5 RCTs, 15 observational); n = 6794 infants (NEC analyses: n = 4625; surgical NEC: n = 4754; fortifier-only direct: n = 2102 / 1659)	EHMD vs cow milk diets: Bell Stage ≥ 2 NEC OR 0.59 (95% CI 0.42–0.81; p<0.001). Surgical NEC OR 0.43 (0.32–0.58; p<0.0001). Direct HMF vs BMF (HM base): Bell ≥ 2 NEC OR 0.65 (0.44–0.97; p=0.03; n=2102); surgical NEC OR 0.51 (0.26–0.98; p=0.04; n=1659).	Sepsis not reported as a primary outcome in this abstract.	Sensitivity analyses by study design; subgroup with infant formula excluded from controls.	EHMD with human milk-derived fortifiers was associated with lower odds of medical and surgical NEC in VLBW infants, most evidence from infants ≤1250 g.	Sidik-Jonkman random-effects model; consistency across designs	10.3390/nu17213384	41228457	Direct fortifier-type comparison performed within HM-base subgroup. NEC focus; limited sepsis discussion in abstract. (COI: lead author consultant for Prolacta Bioscience.)
3	10	Huizing MJ, Vizzari G, Bartoš F, et al. (Villamor E)	2025	Acta Paediatr	Absence of Evidence of Beneficial Effects of Human Milk-Based Fortifier: A Bayesian Model-Averaged Meta-Analysis.	Bayesian model-averaged meta-analysis of RCTs	Infants <32 weeks GA or BW <1500 g	Human milk-based fortifier (HMBF)	Bovine milk-based fortifier (BMBF)	3 RCTs; n = 405 infants	NEC (stage II–III): BF10 = 0.86 (inconclusive — neither supports nor excludes effect of HMBF vs BMBF).	Late-onset sepsis: BF10 = 0.69 (inconclusive — neither supports H1 nor H0).	Mortality (BF10 = 1.07); BPD (0.92); severe ROP (0.75) — all inconclusive.	Existing RCT corpus does NOT provide sufficient evidence to either confirm or exclude an effect of HMBF compared with BMBF on NEC, mortality, sepsis, BPD, or severe ROP.	Bayesian model averaging (Bayes Factors)	10.1111/apa.70260	40729426	DIRECTLY focused on HMBF vs BMBF for both NEC and sepsis. Re-analysis of existing RCT evidence.
4	13	Campbell-Yeo M, Gullickson C, McCulloch H, Disher T, Hughes B	2025	Nutrients	Effect of Multi-Nutrient Milk Fortification on Preterm Neonate Outcomes: A Network Meta-Analysis.	Network meta-analysis (RCTs)	Preterm neonates	Multiple feeding regimens including MOM + donor milk + human-milk-based fortifier (HMBF)	Multiple regimens including MOM + donor milk + bovine fortifier; MOM + formula + bovine fortification	59 RCTs (search up to 27 June 2023)	For NEC, the top-ranked treatment class was 'mother's own milk with donor milk and a human-milk-based fortifier'.	For sepsis, the top-ranked treatment class was 'mother's own milk with formula' (NOT HMBF). I.e., HMBF did not rank top for sepsis.	Mortality (top: MOM+DM+HMBF); ROP & BPD (top: MOM + phosphorus fortifier); PVL; time to full enteral feeds; Bayley II MDI score (top: MOM + formula + bovine fortification).	Increased mother's own milk intake appears associated with better clinical outcomes. Insufficient high-quality evidence to support or refute one fortification regimen over another.	Insufficient high-quality evidence	10.3390/nu17101651	40431391	NMA — includes HMBF and bovine fortifier as separate treatment classes for NEC, sepsis, mortality, etc. Indirect/network comparison rather than head-to-head pairwise.
5	23	Galis R, Trif P, Mudura D, Mazela J, Daly MC, Kramer BW, Diggikar S	2024	Nutrients	Association of Fortification with Human Milk versus Bovine Milk-Based Fortifiers on Short-Term Outcomes in Preterm Infants - A Meta-Analysis.	Meta-analysis	Preterm infants ≤28 weeks GA and/or BW ≤1500 g on exclusive HM (MOM or DHM) diet	Human milk-derived fortifiers (HMFs)	Bovine milk fortifiers (BMFs)	4 studies; n = 681 infants	NEC (stage ≥ 2): RR = 0.48 (95% CI 0.20–1.17; p = 0.11; I² = 39%) — NOT significantly different between HM-HMFs and HM-BMFs.	Sepsis: RR = 0.97 (95% CI 0.66–1.42; p = 0.96; I² = 26%) — NO difference between HM-HMFs and HM-BMFs.	Mortality significantly LOWER with HM-HMFs: RR 0.50 (0.26–0.94; p=0.03; I² = 0%). BPD: RR 0.83 (0.69–1.000; p=0.05; borderline). ROP combined RR 0.64 (0.53–1.07; p=0.28).	HM-HMFs diet may be associated with decreased mortality with no association with NEC, BPD, sepsis, or ROP. Limited by small number of studies.	Limited (small number of studies)	10.3390/nu16060910	38542821	DIRECT pairwise comparison of HMFs vs BMFs in EHMD context. Reports both NEC and sepsis outcomes explicitly.
6	52	Grace E, Hilditch C, Gomersall J, Collins CT, Rumbold A, Keir AK	2021	Arch Dis Child Fetal Neonatal Ed	Safety and efficacy of human milk-based fortifier in enterally fed preterm and/or low birthweight infants: a systematic review and meta-analysis.	Systematic review & Meta-analysis (RCTs/quasi-RCTs)	Preterm <34 weeks GA and/or VLBW <1500 g	Human milk-based fortifier (HMBF)	Cow's milk-based fortifier (BMBF)	2 trials; n = 334 infants (primary outcome data for 332)	NEC (Bell stage II or higher): RR 0.47 (95% CI 0.22–0.98) — significant REDUCTION with HMBF vs cow's milk-based fortifier.	Late-onset sepsis: NO clear evidence of an effect.	No clear evidence of effect on any other outcomes.	Findings suggest reduction in NEC with HMBF compared with cow's milk-based fortifiers. Overall quality of evidence is LOW. Further appropriately powered trials required.	Low to very low (imprecision; lack of blinding)	10.1136/archdischild-2020-319406	32943531	PRIMARY outcomes were specifically NEC and late-onset sepsis. Direct head-to-head comparison.
7	66	Ananthan A, Balasubramanian H, Rao S, Patole S	2020	Adv Nutr	Human Milk-Derived Fortifiers Compared with Bovine Milk-Derived Fortifiers in Preterm Infants: A Systematic Review and Meta-Analysis.	Systematic review & Meta-analysis (RCTs)	Preterm infants	Human milk-derived fortifier (HMF)	Bovine milk-derived fortifier (BMF)	6 RCTs (NEC: 4 RCTs n=334; surgical NEC: 3 RCTs n=209; sepsis: 4 RCTs n=334)	NEC (≥ Stage II): RR 0.38 (95% CI 0.15–0.95; p=0.04; I²=9%) — LOWER with HMF. Surgical NEC: RR 0.13 (0.02–0.67; p=0.02; I²=0%) — LOWER with HMF. NEC benefit NOT significant on sensitivity analysis after excluding high RoB studies.	Late-onset sepsis: RR 0.96 (95% CI 0.56–1.67; p=0.90; I²=63%) — NO significant difference.	Mortality: RR 0.40 (0.14–1.15; p=0.09) — NS. Weight gain LOWER in HMF group (MD −1.08 g/kg/d). No difference in length / head circumference.	Fortification with HMF vs BMF decreased NEC risk but was associated with lower weight gain. Low quality of evidence; well-designed RCTs without industry influence are required.	GRADE: low to very low	10.1093/advances/nmaa039	32277813	Direct head-to-head HMF vs BMF MA. Reports both NEC and late-onset sepsis explicitly. Has published Comments in Adv Nutr 2020.
8	69	Premkumar MH, Pammi M, Suresh G	2019	Cochrane Database Syst Rev	Human milk-derived fortifier versus bovine milk-derived fortifier for prevention of mortality and morbidity in preterm neonates.	Cochrane Systematic Review (RCT/quasi-RCT)	Exclusively breast milk-fed preterm infants	Breast milk fortified with human milk-derived fortifier	Breast milk fortified with bovine milk-derived fortifier	1 RCT; n = 127 infants (low risk of bias)	NEC: RR 0.95 (95% CI 0.20–4.54; 1 study, 125 infants; LOW certainty) — HMF did NOT decrease NEC risk in exclusively breast-milk-fed preterm infants.	Late-onset sepsis: HMF did NOT improve. (No significant difference.)	Growth, feeding intolerance, mortality — no improvement with HMF.	Insufficient evidence. Low-certainty evidence from one study suggests HMF vs BMF may not change risk of NEC, mortality, feeding intolerance, infection, or improve growth in exclusively breast-milk-fed preterm infants. Well-designed RCTs needed.	GRADE: low certainty	10.1002/14651858.CD013145.pub2	31697857	Cochrane review — gold-standard direct HMF vs BMF comparison for NEC, sepsis, mortality. Restricted to exclusively breast-milk-fed infants.
9	70	Bührer C, Fischer HS, Wellmann S	2020	Pediatr Res	Nutritional interventions to reduce rates of infection, necrotizing enterocolitis and mortality in very preterm infants.	Systematic review (umbrella review of meta-analyses & RCTs)	Very preterm infants	Multiple nutritional interventions including HMBF	Multiple comparators including BMBF (and DHM vs formula, lactoferrin, prebiotics, glutamine, arginine, probiotics)	Umbrella review — multiple included MAs/RCTs	For HMBF vs BMBF: 'No differences emerged between infants receiving human or bovine milk-based fortifiers' (NEC, infections, or mortality). Pasteurized DHM (vs formula) reduced NEC.	HMBF vs BMBF: no differences (incl. infections). Bovine lactoferrin reduced fungal sepsis. Prebiotic oligosaccharides reduced infection. Enteral L-glutamine lowered infection rates.	Multi-strain probiotics highly effective in reducing NEC and mortality. Enteral L-arginine reduced NEC.	No differences between human or bovine milk-based fortifiers. Other interventions (DHM, multi-strain probiotics, glutamine, arginine, lactoferrin, prebiotics) showed varying benefits.	Variable across included studies	10.1038/s41390-019-0630-2	31645057	Umbrella review — includes HMBF vs BMBF comparison as one component. Useful contextual evidence; not solely focused on this comparison.
10	94	Mimouni FB, Nathan N, Ziegler EE, Lubetzky R, Mandel D	2017	Clin Perinatol	The Use of Multinutrient Human Milk Fortifiers in Preterm Infants: A Systematic Review of Unanswered Questions.	Systematic review (narrative)	Preterm infants	Human milk-based fortifier	Cow milk-based / bovine fortifier	Narrative SR (specific N not stated in abstract)	Limited evidence that a bovine fortifier places the infant at HIGHER risk of NEC (vs human milk-based fortifier).	Sepsis not specifically discussed in the abstract.	Also covered early vs late introduction of fortifiers.	Little evidence that early introduction of human milk fortification affects important outcomes; limited evidence that a bovine fortifier places the infant at higher risk of NEC.	Limited evidence	10.1016/j.clp.2016.11.011	28159204	Narrative SR addressing unanswered questions including HMBF vs cow-based fortifier and NEC risk. Sepsis not a primary focus.
