## Supplementary material for "Cross-LLM AI platform meta-research: Non-inferiority of bovine milk-based fortifiers to human milk-based fortifiers": TableS4_ChatGPT_reanalysis_SRMA.xlsx

### Sheet: Sheet1
Table S4. Current systematic reviews and meta-analyses identified by ChatGPT for direct comparisons of HMF vs BMF (Direct output from ChatGPT).
Record No.	First author / year	Citation	Title	Review type	Search date / databases	Population	Studies / sample	Human-based fortifier terms	Bovine/cow-based comparator terms	Direct comparison?	NEC result	Sepsis result	Other outcomes	Authors' conclusion	Evidence quality / limitations	Conflict of interest	DOI	PMID	PMCID	PubMed URL	Source basis
6	Feng 2025	Int Breastfeed J. 2025 Dec 25;21(1):9	Impact of three mammalian milk-derived fortifiers on morbidity and mortality in preterm infants: a systematic review and network meta-analysis.	Systematic review + network meta-analysis	Multiple databases including MEDLINE, CINAHL, PubMed, CNKI, Cochrane CENTRAL; date not stated in abstract.	Preterm infants in NICUs.	10 studies / 545 preterm infants for qualitative analysis; 5 studies in network meta-analysis.	Human milk-derived fortifier (HMF).	Bovine milk-derived fortifier (BMF); also compared donkey milk-derived fortifier (DMF).	Yes, HMF vs BMF included in NMA; NEC estimate directly reported as BMF compared with HMF.	Compared with HMF, BMF was associated with increased NEC risk: RR 2.33, 95% CI 1.22–4.44. HMF ranked most favourable for reducing NEC incidence and mortality.	Neonatal sepsis was considered; abstract states DMF might be a potential option for reducing neonatal sepsis. HMF-vs-BMF sepsis estimate not extractable from the abstract.	Mortality, IVH, morbidity/mortality; DMF potentially favourable for IVH and neonatal sepsis.	HMF may reduce NEC; DMF may have potential anti-inflammatory benefits; findings are preliminary due to few/small studies.	Limited number of studies and small sample sizes; further RCTs needed.	No competing interests declared.	10.1186/s13006-025-00801-w	41449441	PMC12849099	https://pubmed.ncbi.nlm.nih.gov/41449441/	Uploaded PubMed record/abstract.
9	Reyes 2025	Nutrients. 2025 Oct 28;17(21):3384	Human Milk Fortification and Necrotizing Enterocolitis in Very Low Birthweight Infants: State of Evidence and Systematic Review with Meta-Analysis.	Systematic state-of-evidence review + meta-analysis	PubMed, Web of Science, Scopus through July 2025.	VLBW infants; most studies enrolled infants ≤1250 g.	20 studies: 5 RCTs and 15 observational cohorts; n = 6794 infants.	Exclusive human milk diet (EHMD) including human milk-derived fortifiers; human milk-derived fortifiers.	Cow milk-derived diets; cow milk-containing diets.	Yes for NEC: includes direct fortifier-type comparisons with a human milk base diet; broader EHMD vs cow milk-containing diets also analysed.	EHMD vs cow milk-containing diets: Bell Stage ≥2 NEC OR 0.59, 95% CI 0.42–0.81; surgical NEC OR 0.43, 95% CI 0.32–0.58. Direct fortifier type with human milk base: Bell Stage ≥2 NEC OR 0.65, 95% CI 0.44–0.97, n = 2102; surgical NEC OR 0.51, 95% CI 0.26–0.98, n = 1659.	Not reported in the abstract.	Medical NEC, surgical NEC; sensitivity analyses by study design and exclusion of infant formula from controls.	EHMD with human milk-derived fortifiers was associated with lower odds of medical and surgical NEC in VLBW infants.	RCT numbers and sample sizes remain limited; authors note consistency across RCT and observational studies.	S.M.R. consultant for Prolacta Bioscience and financially supported; T.L.P. consultant for Rev Bioscience and financially supported; J.F. no conflicts disclosed.	10.3390/nu17213384	41228457	PMC12609769	https://pubmed.ncbi.nlm.nih.gov/41228457/	Uploaded PubMed record/abstract.
10	Huizing 2025	Acta Paediatr. 2025 Dec;114(12):3309–3316	Absence of Evidence of Beneficial Effects of Human Milk-Based Fortifier: A Bayesian Model-Averaged Meta-Analysis.	Bayesian model-averaged meta-analysis of RCTs	Not stated in abstract.	Infants with gestational age <32 weeks or birthweight <1500 g.	3 RCTs; n = 405 infants.	Human milk-based fortifier (HMBF/HMBFs).	Bovine milk-based fortifier (BMBF).	Yes, RCTs comparing HMBF versus BMBF.	NEC stage II–III: BF10 = 0.86; no conclusive evidence for either benefit or no effect.	Late-onset sepsis: BF10 = 0.69; no conclusive evidence.	Mortality BF10 = 1.07; BPD BF10 = 0.92; severe ROP BF10 = 0.75.	Existing RCTs do not provide sufficient evidence to confirm or exclude an effect of HMBF vs BMBF on NEC, mortality, sepsis, BPD or severe ROP.	Only 3 RCTs/405 infants; Bayesian evidence inconclusive.	Authors declare no conflicts of interest.	10.1111/apa.70260	40729426	PMC12599611	https://pubmed.ncbi.nlm.nih.gov/40729426/	Uploaded PubMed record/abstract.
23	Galis 2024	Nutrients. 2024 Mar 21;16(6):910	Association of Fortification with Human Milk versus Bovine Milk-Based Fortifiers on Short-Term Outcomes in Preterm Infants-A Meta-Analysis.	Meta-analysis	PubMed, Embase, Google Scholar, CENTRAL, CINAHL; January 2015–August 2023.	Preterm infants ≤28 weeks gestation and/or birthweight ≤1500 g on an exclusive human milk diet.	4 studies; n = 681 infants.	Human milk-derived fortifiers (HMFs); HM-HMFs diet.	Bovine milk fortifiers (BMFs); HM-BMFs diet.	Yes, HMFs compared with BMFs.	NEC stage ≥2: RR 0.48, 95% CI 0.20–1.17; p = 0.11; I² = 39%; no statistically significant difference.	Sepsis: RR 0.97, 95% CI 0.66–1.42; p = 0.96; I² = 26%; no statistically significant difference.	Mortality RR 0.50, 95% CI 0.26–0.94; p = 0.03; BPD and combined ROP also assessed.	HM-HMFs diet may be associated with decreased mortality, with no association with NEC, BPD, sepsis or ROP.	Small number of studies; authors state findings provide impetus for subsequent clinical trials.	Authors declare no conflict of interest.	10.3390/nu16060910	38542821	PMC10975992	https://pubmed.ncbi.nlm.nih.gov/38542821/	Uploaded PubMed record/abstract.
52	Grace 2021	Arch Dis Child Fetal Neonatal Ed. 2021 Mar;106(2):137–142	Safety and efficacy of human milk-based fortifier in enterally fed preterm and/or low birthweight infants: a systematic review and meta-analysis.	Systematic review + meta-analysis of randomized/quasi-randomized trials	Databases, trial registries and references searched until 5 Nov 2019.	Preterm and/or VLBW infants born <34 weeks gestation and/or birthweight <1500 g.	2 trials; 334 infants included; primary outcome data for 332 infants.	Human milk-based fortifier; human milk-based milk fortifier.	Cow's milk-based fortifier.	Yes, human milk-based vs cow's milk-based fortifier.	Necrotising enterocolitis Bell stage II or higher: RR 0.47, 95% CI 0.22–0.98; reduced risk with human milk-based fortifier.	Late-onset sepsis: no clear evidence of an effect; effect estimate not reported in abstract.	Other outcomes assessed, but no clear evidence of effect per abstract.	Human milk-based fortifiers may reduce NEC compared with cow's milk-based fortifiers; overall evidence quality low.	Low to very low evidence due to imprecision and lack of blinding in one study; further powered trials needed.	Competing interests: none declared.	10.1136/archdischild-2020-319406	32943531		https://pubmed.ncbi.nlm.nih.gov/32943531/	Uploaded PubMed record/abstract.
66	Ananthan 2020	Adv Nutr. 2020 Sep 1;11(5):1325–1333	Human Milk-Derived Fortifiers Compared with Bovine Milk-Derived Fortifiers in Preterm Infants: A Systematic Review and Meta-Analysis.	Systematic review + meta-analysis of RCTs	Search details not stated in abstract.	Preterm infants.	6 RCTs included; NEC and sepsis analyses used 4 RCTs with n = 334 infants.	Human milk-derived fortifier (HMF).	Bovine milk-derived fortifier (BMF).	Yes, HMF compared with BMF.	NEC ≥ stage II: RR 0.38, 95% CI 0.15–0.95; p = 0.04; I² = 9%; n = 334, 4 RCTs. Surgical NEC: RR 0.13, 95% CI 0.02–0.67; p = 0.02; I² = 0%; n = 209, 3 RCTs.	Late-onset sepsis: RR 0.96, 95% CI 0.56–1.67; p = 0.90; I² = 63%; n = 334, 4 RCTs; no significant difference.	Mortality, weight gain, length, head circumference; HMF associated with lower weight gain.	HMF compared with BMF decreased NEC risk but lowered weight gain; evidence quality low/very low and NEC benefit was not robust after excluding high-risk-of-bias studies.	GRADE low to very low; sensitivity analyses removed NEC significance; adequately powered non-industry RCTs needed.	No conflict statement included in extracted abstract segment.	10.1093/advances/nmaa039	32277813	PMC7490161	https://pubmed.ncbi.nlm.nih.gov/32277813/	Uploaded PubMed record/abstract.
69	Premkumar 2019	Cochrane Database Syst Rev. 2019 Nov 7;2019(11):CD013145	Human milk-derived fortifier versus bovine milk-derived fortifier for prevention of mortality and morbidity in preterm neonates.	Cochrane systematic review	CENTRAL, MEDLINE/PREMEDLINE, Embase, CINAHL, BIOSIS, conference abstracts, trial registries; searched September 2018.	Preterm infants fed breast milk.	1 randomized trial; 127 infants met eligibility criteria; NEC data for 125 infants.	Human milk-derived fortifier; human milk-based fortifier.	Bovine milk-derived fortifier.	Yes, randomized/quasi-randomized trials of human milk-derived vs bovine milk-derived fortifier.	NEC: RR 0.95, 95% CI 0.20–4.54; 1 study, 125 infants; low-certainty evidence; no decrease in risk.	Human milk-derived fortifier did not decrease late-onset sepsis/infection; effect estimate not reported in abstract.	Growth, feeding intolerance, mortality.	Insufficient evidence; low-certainty evidence suggests HMF may not change NEC, mortality, feeding intolerance, infection or growth compared with bovine milk-derived fortifier.	Only one RCT; low-certainty evidence.	Authors report no known conflicts; Cochrane Neonatal support disclosed via Gerber Foundation with editorial independence.	10.1002/14651858.CD013145.pub2	31697857	PMC6837687	https://pubmed.ncbi.nlm.nih.gov/31697857/	Uploaded PubMed record/abstract.
