## Supplementary material for "Cross-LLM AI platform meta-research: Non-inferiority of bovine milk-based fortifiers to human milk-based fortifiers": TableS5_Manus AI_reanalysis_SRMA.xlsx

### Sheet: Sheet1
Table S5. Current systematic reviews and meta-analyses identified by Manus AI for direct comparisons of HMF vs BMF (Direct output from Manus AI).
Record #	Include category	First author, year	Citation	Title	PMID	PMCID	DOI	Review type	Eligible designs	Population	Human-based fortifier terms used	Bovine/cow-based fortifier terms used	Comparator framework	NEC definition/stage	NEC result	Sepsis definition	Sepsis result	Authors conclusion relevant to question	Quality/limitations noted	Conflict/funding note from PubMed	Decision rationale
6	Included: direct network meta-analysis; NEC and sepsis addressed	Feng 2025	Int Breastfeed J. 2025 Dec 25;21(1):9.	Impact of three mammalian milk-derived fortifiers on morbidity and mortality in preterm infants: a systematic review and network meta-analysis.	41449441	PMC12849099	10.1186/s13006-025-00801-w	Systematic review and network meta-analysis	Randomized controlled trials were included in the network meta-analysis; 10 studies in qualitative synthesis, 5 in network meta-analysis.	Preterm infants in neonatal intensive care units; full text states focus on exclusively breastfed infants receiving maternal or donated breast milk.	Human milk-derived fortifier; HMF	Bovine milk-derived fortifier; BMF	Three-node network: BMF, HMF, and donkey milk-derived fortifier (DMF).	Necrotizing enterocolitis incidence; stage not specified in PubMed abstract.	Reported as BMF versus HMF: RR = 2.33, 95% CI 1.22–4.44, indicating higher NEC risk with BMF and benefit favoring HMF. SUCRA for NEC: HMF 86.4%, DMF 37.7%, BMF 25.9%.	Neonatal sepsis.	Sepsis was a secondary outcome. The article states confidence intervals for neonatal sepsis crossed 1, so no statistically significant difference was found. SUCRA ranked DMF 74.1%, BMF 43.4%, HMF 32.5%; no exact HMF-vs-BMF sepsis RR was available in the PubMed abstract or extracted full-text markdown.	HMF may be associated with reduced NEC; DMF may be useful for IVH and neonatal sepsis, but evidence is limited and hypothesis-generating.	Limited number of studies and small sample sizes; findings described as preliminary/hypothesis-generating.	Authors declare no competing interests.	Directly compares HMF with BMF and reports NEC; includes sepsis as a network outcome, although exact HMF-vs-BMF sepsis estimate was not extractable from PubMed abstract.
9	Included: direct fortifier-source comparison for NEC only	Reyes 2025	Nutrients. 2025 Oct 28;17(21):3384.	Human Milk Fortification and Necrotizing Enterocolitis in Very Low Birthweight Infants: State of Evidence and Systematic Review with Meta-Analysis.	41228457	PMC12609769	10.3390/nu17213384	Systematic state-of-evidence review and meta-analysis	RCTs and observational cohorts; 20 studies total, including 5 RCTs and 15 observational studies, n = 6794.	Very low birthweight infants, mostly infants born ≤1250 g.	Exclusive human milk diet (EHMD) including human milk-derived fortifiers	Cow milk-derived fortifiers; cow milk-containing diets	EHMD with human milk-derived fortifiers versus cow milk-derived/cow milk-containing diets; also direct fortifier-type comparisons with human milk as the base diet.	Bell Stage ≥2 NEC and surgical NEC.	Overall EHMD vs cow milk-containing diets: Bell Stage ≥2 NEC OR = 0.59, 95% CI 0.42–0.81; surgical NEC OR = 0.43, 95% CI 0.32–0.58. Direct fortifier-type comparison with human-milk base: Bell Stage ≥2 NEC OR = 0.65, 95% CI 0.44–0.97; surgical NEC OR = 0.51, 95% CI 0.26–0.98.	Not reported in PubMed abstract.	Not reported/extracted for the target comparison in the PubMed abstract.	EHMD with human milk-derived fortifiers was associated with lower odds of medical and surgical NEC in VLBW infants.	Limited number and sample size of RCTs; includes observational evidence and varying control diets.	S.M.R. consultant for Prolacta Bioscience and financially supported; T.L.P. consultant for Rev Bioscience and supported; J.F. no conflicts disclosed.	Directly compares human milk-derived fortifier strategies with cow milk-derived/cow milk-containing diets for NEC, but sepsis is not reported in the abstract.
10	Included: direct Bayesian meta-analysis; NEC and sepsis addressed	Huizing 2025	Acta Paediatr. 2025 Dec;114(12):3309-3316.	Absence of Evidence of Beneficial Effects of Human Milk-Based Fortifier: A Bayesian Model-Averaged Meta-Analysis.	40729426	PMC12599611	10.1111/apa.70260	Bayesian model-averaged meta-analysis of RCTs	Randomized controlled trials; 3 RCTs, n = 405.	Infants with gestational age <32 weeks or birthweight <1500 g.	Human milk-based fortifier; HMBF	Bovine milk-based fortifier; BMBF	HMBF versus BMBF.	Necrotising enterocolitis stage II–III.	Bayes factor BF10 = 0.86 for NEC, which did not provide conclusive evidence for either benefit or no effect.	Late-onset sepsis.	BF10 = 0.69 for late-onset sepsis; no conclusive evidence favoring an effect of HMBF or absence of effect.	Existing RCTs do not provide sufficient evidence to confirm or exclude an effect of HMBF compared with BMBF on NEC, mortality, sepsis, BPD, or severe ROP.	Evidence limited to 3 RCTs and 405 infants; Bayesian evidence inconclusive.	Authors declare no conflicts of interest.	Direct RCT-based comparison of HMBF versus BMBF with both NEC and late-onset sepsis outcomes.
23	Included: direct meta-analysis; NEC and sepsis addressed	Galis 2024	Nutrients. 2024 Mar 21;16(6):910.	Association of Fortification with Human Milk versus Bovine Milk-Based Fortifiers on Short-Term Outcomes in Preterm Infants-A Meta-Analysis.	38542821	PMC10975992	10.3390/nu16060910	Meta-analysis	Studies reporting outcomes in target infants; 4 studies, n = 681.	Preterm infants with ≤28 weeks gestation and/or birthweight ≤1500 g on an exclusive human milk diet fortified with HMF versus BMF.	Human milk-derived fortifiers; HM-HMFs diet	Bovine milk fortifiers; HM-BMFs group	Exclusive human milk diet, mother’s own milk or donor human milk, fortified with HMF versus BMF.	NEC stage ≥2.	RR = 0.48, 95% CI 0.20–1.17, p = 0.11, I² = 39%; no statistically significant association.	Sepsis; late-onset timing not specified in abstract.	RR = 0.97, 95% CI 0.66–1.42, p = 0.96, I² = 26%; no difference.	HM-HMFs diet could possibly be associated with decreased mortality with no association with NEC, BPD, sepsis, or ROP.	Limited by the small number of studies included.	Authors declare no conflict of interest.	Directly compares human milk-derived and bovine milk-based fortifiers and reports both NEC and sepsis estimates.
52	Included: direct systematic review/meta-analysis; NEC and sepsis addressed	Grace 2021	Arch Dis Child Fetal Neonatal Ed. 2021 Mar;106(2):137-142.	Safety and efficacy of human milk-based fortifier in enterally fed preterm and/or low birthweight infants: a systematic review and meta-analysis.	32943531		10.1136/archdischild-2020-319406	Systematic review and meta-analysis	Randomized or quasi-randomized controlled trials; 2 trials, n = 334.	Infants born <34 weeks’ gestation and/or birthweight <1500 g.	Human milk-based fortifier	Cow’s milk-based fortifier	Fortification of human milk with human milk-based fortifier versus cow’s milk-based fortifier.	Necrotising enterocolitis, Bell’s stage II or higher.	RR = 0.47, 95% CI 0.22–0.98; human milk-based fortifier reduced risk of NEC compared with cow’s milk-based fortifier.	Late-onset sepsis.	No clear evidence of an effect on late-onset sepsis; exact effect estimate not provided in PubMed abstract.	Findings suggest reduced NEC incidence with human milk-based fortifiers versus cow’s milk-based fortifiers; evidence quality is low.	Quality of evidence low to very low due to imprecision and lack of blinding in one study.	Competing interests: none declared.	Direct RCT/quasi-RCT comparison of human milk-based versus cow’s milk-based fortifier with NEC and late-onset sepsis as main outcomes.
66	Included: direct systematic review/meta-analysis; NEC and sepsis addressed	Ananthan 2020	Adv Nutr. 2020 Sep 1;11(5):1325-1333.	Human Milk-Derived Fortifiers Compared with Bovine Milk-Derived Fortifiers in Preterm Infants: A Systematic Review and Meta-Analysis.	32277813	PMC7490161	10.1093/advances/nmaa039	Systematic review and meta-analysis	Randomized controlled trials; 6 RCTs included.	Preterm infants receiving milk fortification.	Human milk-derived fortifier; HMF	Bovine milk-derived fortifier; BMF	HMF versus BMF in preterm infants.	NEC ≥ Stage II and surgical NEC.	NEC ≥ Stage II: RR = 0.38, 95% CI 0.15–0.95, p = 0.04, I² = 9%, n = 334, 4 RCTs. Surgical NEC: RR = 0.13, 95% CI 0.02–0.67, p = 0.02, I² = 0%, n = 209, 3 RCTs.	Late-onset sepsis.	RR = 0.96, 95% CI 0.56–1.67, p = 0.90, I² = 63%, n = 334, 4 RCTs; no significant difference.	HMF compared with BMF decreased NEC risk but was associated with lower weight gain; confidence in results is low.	NEC benefit was no longer significant after excluding high-risk-of-bias studies; GRADE evidence low to very low.	Not specified in PubMed record.	Directly compares HMF with BMF and reports pooled estimates for NEC, surgical NEC, and late-onset sepsis.
69	Included: direct Cochrane systematic review; NEC and sepsis/infection addressed	Premkumar 2019	Cochrane Database Syst Rev. 2019 Nov 7;2019(11):CD013145.	Human milk-derived fortifier versus bovine milk-derived fortifier for prevention of mortality and morbidity in preterm neonates.	31697857	PMC6837687	10.1002/14651858.CD013145.pub2	Cochrane systematic review	Randomized and quasi-randomized controlled trials; 1 randomized trial met criteria, n = 127.	Exclusively breast milk-fed preterm infants.	Human milk-derived fortifier; human milk-based fortifier	Bovine milk-derived fortifier	Breast milk fortified with human milk-derived fortifier versus breast milk fortified with bovine milk-derived fortifier.	Necrotizing enterocolitis; stage not specified in abstract.	RR = 0.95, 95% CI 0.20–4.54; 1 study, 125 infants, low-certainty evidence; no decrease in NEC.	Late-onset sepsis/infection.	Human milk-derived fortifiers did not decrease late-onset sepsis/infection; exact effect estimate not provided in PubMed abstract.	Insufficient evidence; low-certainty evidence suggests human milk-derived fortifier may not change NEC, mortality, feeding intolerance, infection, or growth compared with bovine milk-derived fortifier.	Only one eligible trial; low-certainty evidence.	Authors report no known conflicts relevant to the review; Cochrane Neonatal support from The Gerber Foundation with editorial independence safeguards.	Direct Cochrane comparison of human milk-derived versus bovine milk-derived fortifier with NEC and infection/sepsis outcomes.
