## Supplementary material for "Cross-LLM AI platform meta-research: Non-inferiority of bovine milk-based fortifiers to human milk-based fortifiers": TableS6_Claude_screening for SRMA.xlsx

### Sheet: Sheet1
Table S6. Papers reporting randomized controlled trials (RCTs) comparing HMF versus BMF identified by Claude (Direct output from Claude).
Record #	Study (Author Year)	Trial Name / Acronym	First Author	Year	Journal	DOI	PMID	Country / Setting	Trial Registration	Study Design	Blinding	Number of Centers	Population (GA / BW)	Total N Randomized	Intervention (HMBF arm) — n	Intervention Description	Comparator (BMBF arm) — n	Comparator Description	Milk Base in Both Arms	Primary Outcome	Reports NEC?	NEC Definition	NEC – Intervention (HMBF)	NEC – Comparator (BMBF)	Reports Sepsis?	Sepsis Definition	Sepsis – Intervention (HMBF)	Sepsis – Comparator (BMBF)	Mortality / Other Key Outcomes	Notes / Limitations	Funding / COI	Suitability for HMBF-vs-BMBF Meta-analysis
3013	Hagelberg 1990	—	Hagelberg S	1990	Acta Paediatr Scand	10.1111/j.1651-2227.1990.tb11405.x	2085103	Sweden (St. Göran's Children's Hospital, Karolinska)	Not reported (pre-registry era)	Open-label randomized controlled trial (single-protein fortifier comparison)	Not reported (likely open)	Single-center	Critically ill preterm; mean GA ~28 wk, BW ~1050 g	20	10 (~)	Mother's milk fortified with human milk protein (HMP) — single-protein fortifier	10 (~)	Mother's milk fortified with adapted cow's milk protein (CMP) — single-protein fortifier	Mother's milk in both arms	Plasma amino acid levels	No	Not reported in abstract	Not reported	Not reported	No	Not reported in abstract	Not reported	Not reported	Growth (weight/length/head circumference) reported as poor but comparable; serum protein/urea similar	Very small (n=20); single-protein (not multi-nutrient) fortifier; no NEC/sepsis outcomes in abstract; old study	Not reported in available abstract	Likely NOT useful for NEC/sepsis meta-analysis (no events reported); may be excluded a priori or contribute zero events
2676	Polberger 1999	—	Polberger S	1999	J Pediatr Gastroenterol Nutr	10.1097/00005176-199909000-00017	10468001	Sweden / Italy (multicenter)	Not reported	Open, prospective, randomized, multicenter trial (single-protein fortifier comparison)	Open-label	Multicenter	Healthy preterm; BW 920–1750 g; mean enrolment age 21 d	32	16	Human milk fortified with ultrafiltrated human milk protein (UHMP) — individualized to target 3.5 g/kg/d protein	16	Human milk fortified with bovine whey protein fortifier — individualized to target 3.5 g/kg/d protein	Human milk in both arms (individualized fortification)	Growth (weight, length, head circumference); biochemical markers; amino-acid profile	No	Not reported in abstract	Not reported	Not reported	No	Not reported in abstract	Not reported	Not reported	Growth, serum urea/transthyretin/transferrin/albumin similar; threonine higher in BMBF, proline/ornithine higher in HMBF group	Single-protein (not multi-nutrient) fortifier; small (n=32); abstract reports no clinical morbidities — full text needed; older study (1999)	Not reported in available abstract	Likely NOT useful for NEC/sepsis meta-analysis if outcomes not reported in full text; possibly contributes zero events
2082	Sullivan 2010	—	Sullivan S	2010	J Pediatr	10.1016/j.jpeds.2009.10.040	20036378	USA & Austria (12 centers)	NCT00506584	Multicenter randomized controlled trial (3-arm)	Not blinded	12-center	Extremely premature infants (BW 500–1250 g) on mother's own milk	207	138 total HM arms (HM100 = 71; HM40 = 67)	HM100: pasteurized donor HM-based HMF starting at enteral intake 100 mL/kg/d, plus pasteurized donor HM if MOM unavailable. HM40: same HMF starting at 40 mL/kg/d. (Prolacta-derived HMF)	69	BOV: bovine milk-based HMF starting at enteral intake 100 mL/kg/d, plus preterm formula if MOM unavailable	Mother's own milk base; supplement differs (donor HM vs preterm formula); fortifier differs (HM-derived vs bovine)	Duration of parenteral nutrition (PN); morbidity (NEC); growth	Yes	NEC (Bell stage ≥II) and surgical NEC	Significantly lower in HM groups (P=0.02)	Higher in BOV group; surgical NEC P=0.007 (BOV had more surgical NEC)	Yes (late-onset sepsis)	Late-onset sepsis (clinical/culture)	Not significantly different between groups	Not significantly different between groups	Mortality reported; growth similar across groups; PN duration similar; NEC requiring surgery significantly lower in HM groups	Landmark trial. 3-arm design (2 HM + 1 BOV). BOV arm received preterm formula (not just BMBF on HM); milk base differs between arms — important for interpretation. Industry-funded (Prolacta).	Sponsored by Prolacta Bioscience; ML and DR were Prolacta employees	ESSENTIAL — Reports NEC and sepsis. Note: comparator arm uses preterm formula when MOM insufficient (not pure BMBF on HM). Most meta-analyses include this trial.
1722	Cristofalo 2013	—	Cristofalo EA	2013	J Pediatr	10.1016/j.jpeds.2013.07.011	23968744	USA & Austria	NCT00506584 (substudy of Sullivan trial)	Multicenter randomized controlled trial (extension/separate cohort whose mothers did not provide milk)	Not blinded	Multicenter	Extremely premature infants whose mothers did NOT provide milk	53 (29 BOV vs 24 HUM in primary)	24	HUM: pasteurized donor human milk + human milk-based human milk fortifier (HMBF)	29	BOV: bovine milk-based preterm formula (exclusive bovine diet)	Different milk base per arm: donor HM vs preterm formula	Duration of parenteral nutrition; growth; respiratory support; necrotizing enterocolitis	Yes	NEC (overall and surgical NEC)	NEC: 1/24 (3%); surgical NEC: 0/24 (0%)	NEC: 5/29 (21%); surgical NEC: 4/29; surgical NEC P=0.04; overall NEC P=0.08	No (sepsis not primary; abstract does not report)	Not detailed in abstract	Not reported	Not reported	PN duration significantly longer in BOV group (median 36 vs 27 d, P=0.04). Mortality not detailed in abstract.	Comparator is exclusive preterm FORMULA (not BMBF on HM). Often INCLUDED in HMBF vs BMBF meta-analyses (Premkumar Cochrane 2019, Grace 2021, Ananthan 2020) as the HM-arm uses HMBF and the bovine arm uses bovine products. Industry-funded (Prolacta).	Sponsored by Prolacta Bioscience; ML and DR were Prolacta employees	Often included in HMBF-vs-BMBF reviews. Strict 'fortifier-only comparison' interpretation: comparator is preterm formula, not BMBF on HM; consider sensitivity analysis.
1159	O'Connor 2018 (OptiMoM)	OptiMoM Feeding Group	O'Connor DL	2018	Am J Clin Nutr	10.1093/ajcn/nqy067	29878061	Canada (Ontario, multiple neonatal units)	NCT02137473	Pragmatic, triple-blind, parallel-group randomized clinical trial	Triple-blind	Multicenter (Ontario)	Infants born <1250 g; recruited Aug 2014–Nov 2015	127	64	HMBF (0.81 kcal/mL): human milk-based fortifier added to mother's milk + supplemental donor HM. Fortification commenced at 100 mL/kg/d.	63	BMBF (0.72 kcal/mL): bovine milk-based fortifier added to mother's milk + supplemental donor HM. Fortification commenced at 100 mL/kg/d.	Mother's own milk + donor human milk in BOTH arms; only fortifier source differs — true HMBF-vs-BMBF comparison	Feeding tolerance	Yes	NEC (Bell stage)	Reported (see full text; no significant difference)	Reported (see full text; no significant difference)	Yes	Late-onset sepsis	Reported (no significant difference)	Reported (no significant difference)	No significant differences for feeding tolerance, growth, mortality, NEC, sepsis, or fecal calprotectin	GOLD-STANDARD HMBF vs BMBF RCT — both arms have identical milk base, only fortifier differs. Triple-blind. Multiple companion publications (cost, neurodev, microbiome, biochemistry).	Industry support disclosed (Prolacta supplied HMBF at cost)	ESSENTIAL — best methodological design for direct HMBF-vs-BMBF meta-analysis. Reports NEC and sepsis.
514	Kumbhare 2022	—	Kumbhare SV	2022	Cell Rep Med	10.1016/j.xcrm.2022.100712	36029771	Canada (Manitoba, Winnipeg)	NCT03214822	Randomized clinical trial (microbiome-focused)	Not detailed in abstract	Single-center	Very low birth weight premature neonates	30	15 (~)	H2MF: human-derived fortifier added to MOM/donor HM	15 (~)	BHMF: bovine-derived human milk fortifier added to MOM/donor HM	MOM/donor HM in both arms; only fortifier source differs	Gut microbiome (alpha/beta diversity, taxa abundance)	No	Not reported in abstract	Not reported	Not reported	No	Not reported in abstract	Not reported	Not reported	Fortifier type did not affect overall microbiome. Fecal calprotectin higher in H2MF infants. Source of milk (MOM vs donor) more impactful than fortifier type.	Small RCT (n=30), microbiome primary outcome, not powered for NEC/sepsis. NEC/sepsis events likely reported in full text.	Authors disclose honoraria from Prolacta and Medela (Azad)	Limited usefulness for NEC/sepsis meta-analysis (small n, microbiome primary). May contribute event counts if reported in full text.
454	Embleton 2023	—	Embleton ND	2023	JAMA Netw Open	10.1001/jamanetworkopen.2023.1165	36857051	United Kingdom (4 NICUs)	ISRCTN registry / not specified in abstract	Randomized clinical trial (microbiome and clinical outcomes)	Microbiome analyses blind to group	Multi-center (4 NICUs)	Infants <30 weeks gestation, recruited within 72 h of age (only on MOM at recruitment); 2017–2020	126	63	Exclusive human milk diet: pasteurized human milk for any shortfall in MOM + human milk-derived fortifier (HMDF). Fortifier started <48 h after tolerating 150 mL/kg/d.	63	Control: bovine formula (when MOM insufficient) + bovine-derived fortifier. Fortifier started <48 h after tolerating 150 mL/kg/d.	MOM in both; supplement differs (donor HM vs bovine formula); fortifier differs (HMDF vs BMDF)	Gut microbiome profile (richness, diversity, taxa) at 34 wk PMA	Yes	NEC reported as secondary outcome	See full text	See full text	Yes	Late-onset sepsis reported as secondary outcome	See full text	See full text	Microbiome alpha-diversity not different between arms. EHM diet associated with reduced relative abundance of certain taxa.	Comparator arm received bovine FORMULA when MOM insufficient (not just BMBF on HM); milk base differs between arms — similar to Sullivan/Cristofalo design.	Industry funding disclosed (Prolacta)	Useful for HMBF-vs-BMBF meta-analysis. Note: comparator includes bovine formula. Reports NEC and sepsis as secondary outcomes.
340	Jensen 2024 (N-forte)	N-forte trial	Jensen GB	2024	EClinicalMedicine	10.1016/j.eclinm.2023.102375	38545091	Sweden (24 neonatal units)	NCT03797157	Multicenter, randomized controlled trial (1:1)	Open after randomization to clinical staff; NEC/sepsis adjudication blinded	24-center	Extremely preterm 22+0 to 27+6 weeks, exclusively fed human breast milk (MOM and/or donor)	229 (228 analyzed)	115	HMBF: human milk-based fortifier (targeted fortification). Randomized before reaching 100 mL/kg/d enteral feeds.	114	BMBF: bovine milk-based fortifier (targeted fortification). Randomized before reaching 100 mL/kg/d enteral feeds.	MOM and/or donor HM in BOTH arms; only fortifier source differs — true HMBF-vs-BMBF comparison	Composite of NEC stage II–III + culture-proven sepsis + mortality (intention-to-treat) from inclusion to discharge / postmenstrual week 44	Yes	NEC stage II–III (consensus panel review, blinded)	Reported (see full text; corrigendum issued 2025)	Reported	Yes	Culture-proven sepsis (consensus panel review, blinded)	Reported	Reported	Mortality reported. Composite primary outcome reported. Corrigendum published in EClinicalMedicine 2025;84:103301 (PMID 40535001).	Largest dedicated HMBF-vs-BMBF RCT to date with NEC+sepsis+mortality composite as primary outcome. Both arms exclusively human milk base. Targeted fortification.	Funding disclosed in full text	ESSENTIAL — designed specifically for the meta-analysis question (composite NEC/sepsis/mortality). Reports all key outcomes. Apply 2025 corrigendum updates.
238	Berrington 2025	—	Berrington J	2025	J Pediatr Gastroenterol Nutr	10.1002/jpn3.12431	39660504	United Kingdom (multi-centre)	Not specified in abstract	Multi-centre randomised controlled trial (stopped early)	Not detailed in abstract	Multi-centre	Infants <32 weeks gestation or <1500 g, exclusively on human milk, having reached full enteral feeds (150 mL/kg/d), without pre-existing GI morbidity	31 enrolled (28 analyzable; 14 per group)	14	PHMF: powdered human milk-derived fortifier added to exclusive human milk diet	14	PBMF: powdered bovine milk-derived fortifier added to exclusive human milk diet	Exclusive human milk in BOTH arms; only fortifier source differs — true HMBF-vs-BMBF comparison	Faecal calprotectin within 21 days of starting fortification	Yes (neonatal morbidities reported)	Bell staging (presumed)	Rates of key neonatal morbidities did not differ	Rates of key neonatal morbidities did not differ	Yes (neonatal morbidities reported)	Standard NICU criteria	Rates did not differ	Rates did not differ	Trial stopped early due to manufacturer's withdrawal of PHMF. Faecal calprotectin not different. PHMF infants grew more slowly (weight SDS change at discharge: −0.94 vs −0.24, P=0.02). Mortality not specifically reported in abstract.	Stopped early — small sample (n=28 analyzable) limits power for NEC/sepsis. Powdered HMBF (rare formulation).	Industry support disclosed (manufacturer's product)	Useful but small. Will contribute few events to NEC/sepsis meta-analysis. Both arms have identical exclusive HM base.
6	Mizuno 2026	—	Mizuno K	2026	J Perinatol	10.1038/s41372-026-02695-w	42045666	Japan (multi-centre)	jRCT2031210384 (Japan Registry of Clinical Trials)	Prospective, controlled, open trial (Phase III randomized control trial)	Open-label	Multi-centre	Very low birth weight (VLBW, <1500 g) infants	147	77	EHMD: exclusive human milk diet — MOM/donor milk + human milk-based fortifier	70	Standard Diet: MOM/donor milk + cow milk-based fortifier and/or formula	MOM/donor in both arms; comparator may include preterm formula when needed; fortifier differs	Superiority of weight gain velocity from birth to 34 weeks gestational age (also: time to full feeds, safety)	Likely yes (safety endpoints)	Adverse events combined	Adverse events 32.5%	Adverse events 21.4% (P=0.13, NS)	Likely yes (safety endpoints; abstract aggregates as 'adverse events')	Combined adverse events	See full text	See full text	Weight gain velocity higher in EHMD (13.44 vs 11.96 g/kg/d, P=0.006); time to full feeds shorter in EHMD (20.0 vs 25.9 d, P=0.03); adverse events not significantly different.	Most recent RCT (2026). Comparator may include formula. Phase III. Specific NEC and sepsis numbers will be in full text.	Reported in full text (Pediatrix funding by Mead Johnson disclosed)	ESSENTIAL — most recent RCT, Phase III, large for the field. Confirm NEC/sepsis individual outcomes from full text.
