## Supplementary material for "Cross-LLM AI platform meta-research: Non-inferiority of bovine milk-based fortifiers to human milk-based fortifiers": TableS7_Manus AI_screening for SRMA.xlsx

### Sheet: Sheet1
Table S7. Papers reporting randomized controlled trials (RCTs) comparing HMF versus BMF identified by Manus AI (Direct output from Manus AI).
inclusion_decision	short_citation	record_no	pmid	pmcid	doi	pubmed_title	pubmed_citation	country	design	population	total_n	human_n	bovine_n	human_intervention	comparator	directness	outcomes_in_abstract	nec_human	nec_bovine	nec_definition	sepsis_human	sepsis_bovine	sepsis_definition	composite_human	composite_bovine	composite_definition	caveat	pubmed_authors
Include as eligible direct fortifier-source RCT; quantitative pooling requires extracting article table counts if NEC/sepsis events occurred	Berrington et al., 2025	238	39660504	PMC11788938	10.1002/jpn3.12431	Powdered human milk-derived versus bovine milk-derived breastmilk fortification: A multi-centre preterm randomised controlled trial.	238. J Pediatr Gastroenterol Nutr. 2025 Feb;80(2):336-344. doi: 10.1002/jpn3.12431. Epub 2024 Dec 11.	United Kingdom	Multicentre preterm randomised controlled trial; stopped early after manufacturer withdrawal of PHMF	Preterm infants <32 weeks gestation or <1500 g who received only human milk and had reached full enteral feeds, without pre-existing gastrointestinal morbidity	31	14	14	Powdered human milk-derived / human milk-based fortifier (PHMF) on an otherwise exclusive human milk diet	Powdered bovine milk-based fortifier (PBMF) on an otherwise exclusive human milk diet	Pure fortifier-source comparison: powdered human milk-derived versus powdered bovine milk-derived fortifier	Faecal calprotectin, plasma amino acids, growth, and neonatal morbidities. PubMed abstract states rates of key neonatal morbidities did not differ but does not give NEC/sepsis counts.			Key neonatal morbidities monitored/reported; exact NEC counts not extractable from PubMed abstract			Key neonatal morbidities monitored/reported; exact sepsis counts not extractable from PubMed abstract				Very small early-stopped trial; PubMed abstract reports 31 enrolled and 14 per group with informative sampling.	Berrington J(1)(2), Johnson M(3)(4), Garg S(5), Stewart C(2), Lamb C(2), Palmer J(2), Embleton N(1)(6).
Include as eligible RCT; outcome counts require full text or author/table retrieval before quantitative pooling if not available in article tables	Mizuno et al., 2026	6	42045666		10.1038/s41372-026-02695-w	Growth and safety evaluation in very low birth weight infants receiving an exclusive human milk diet: a phase III randomized control trial in Japan.	6. J Perinatol. 2026 Apr 27. doi: 10.1038/s41372-026-02695-w. Online ahead of print.	Japan	Prospective, controlled, open-label randomized trial; phase III	Very-low-birth-weight infants (<1500 g)	147	77	70	Exclusive human milk diet: mother’s own milk or donor milk fortified with human milk-based fortifier(s)	Standard diet: mother’s own milk or donor milk fortified with cow milk-based fortifier and/or formula	Direct comparison of EHMD using human milk-based fortifier versus standard bovine/cow milk-based fortifier/formula diet	Weight gain velocity, time to full feeds, and safety; abstract reports adverse events not significantly different but does not provide NEC/sepsis counts.			Any stage not extractable from PubMed abstract; safety adverse events mentioned			Not extractable from PubMed abstract				New 2026 online-ahead-of-print record; detailed NEC/sepsis counts not contained in PubMed export segment.	Mizuno K(1), Miyazawa T(2), Kondo U(3), Nishikubo T(4), Yamamoto Y(5), Nakano Y(2), Hiroma T(6), Ikeda K(7), Murase M(2), Jimi H(8), Hokuto I(9), Miyata M(10).
Include; high-priority for meta-analysis because it is a direct HMBF vs BMBF RCT with separate NEC and sepsis counts	Jensen et al. (N-forte), 2024	340	38545091	PMC10965410	10.1016/j.eclinm.2023.102375	Effect of human milk-based fortification in extremely preterm infants fed exclusively with breast milk: a randomised controlled trial.	340. EClinicalMedicine. 2024 Jan 2;68:102375. doi: 10.1016/j.eclinm.2023.102375. eCollection 2024 Feb.	Sweden	Multicentre randomised controlled trial; extremely preterm infants fed exclusively breast milk	Extremely preterm infants; breast milk-fed; ITT population	228	115	113	Human milk-based fortifier (HMBF) added to breast milk	Bovine milk-based fortifier (BMBF) added to breast milk	Pure fortifier-source comparison with otherwise exclusively breast-milk feeding	Composite NEC stage II–III, culture-proven sepsis, or death; growth and clinical outcomes.	8	9	NEC Bell stage II–III (verified from accessible PMC table text saved in notes)	33	28	Culture-proven sepsis (verified from accessible PMC table text saved in notes)	41	39	Composite of NEC II–III, culture-proven sepsis, or death	Primary outcome was composite; separate NEC/sepsis counts were verified outside PubMed abstract.	Jensen GB(1), Domellöf M(2), Ahlsson F(3), Elfvin A(4)(5), Navér L(6)(7), Abrahamsson T(1).
Include qualitatively; include quantitatively only if article tables provide extractable NEC/sepsis counts	Embleton et al., 2023	454	36857051	PMC9978942	10.1001/jamanetworkopen.2023.1165	Effect of an Exclusive Human Milk Diet on the Gut Microbiome in Preterm Infants: A Randomized Clinical Trial.	454. JAMA Netw Open. 2023 Mar 1;6(3):e231165. doi: 10.1001/jamanetworkopen.2023.1165.	United Kingdom	Randomized clinical trial; multicentre, open-label dietary intervention with microbiome primary outcome	Infants <30 weeks gestation, recruited before 72 h, initially only own mother’s milk	126	63	63	Exclusive human milk diet using pasteurized human milk for shortfall and human milk-derived fortifier until 34 weeks PMA	Diet using bovine products: bovine formula for shortfall and bovine-derived fortifier until 34 weeks PMA	Direct dietary-strategy comparison, but includes both fortifier source and supplementation milk/formula source	Gut microbiome primary outcome; PubMed abstract states no differences in NEC or other key neonatal morbidities.			NEC outcome mentioned; exact counts not extractable from PubMed abstract			Sepsis/morbidity outcome not count-extractable from PubMed abstract				Likely parent trial for Uthaya 2022 body-composition report; avoid double-counting overlapping participants if both reports are used.	Embleton ND(1)(2), Sproat T(1)(3), Uthaya S(4)(5), Young GR(6), Garg S(7), Vasu V(8), Masi AC(3), Beck L(3), Modi N(4)(5), Stewart CJ(3), Berrington JE(1)(3).
Borderline/exclude from main preterm fortifier meta-analysis; consider only in a separate sensitivity/narrative section if cardiac neonates and formula-fortification comparators are allowed	Blanco et al., 2022	480	36528055		10.1016/j.jpeds.2022.11.043	A Randomized Trial of an Exclusive Human Milk Diet in Neonates with Single Ventricle Physiology.	480. J Pediatr. 2023 May;256:105-112.e4. doi: 10.1016/j.jpeds.2022.11.043. Epub 2022 Dec 14.	United States	Multicentre randomized single-blinded controlled trial in cardiac neonates	Term neonates ≤7 days old with single-ventricle physiology undergoing anticipated surgical palliation; not a preterm/VLBW fortifier trial	107	55	52	Exclusive human milk diet after surgery, fortified with human milk-based fortifier designed for term neonates once enteral intake reached 60 mL/kg/day	Mixed human and bovine diet; standard fortification with formula once enteral intake reached 100 mL/kg/day	Borderline dietary-strategy comparison; not the target preterm/VLBW HMF population and not a pure bovine HMF comparator	Weight gain velocity; NEC all Bell stages; other major morbidities, surgical complications, length of stay, mortality.	2	8	NEC of all Bell stages; derived from abstract percentages 3.6% of 55 and 15.4% of 52			Not separately reported in PubMed abstract				Population and comparator differ substantially from preterm human-vs-bovine HMF question.	Blanco CL(1), Hair A(2), Justice LB(3), Roddy D(4), Bonagurio K(5), Williams PK(6), Machado D(7), Marino BS(8), Chi A(9), Takao C(10), Gordon EE(11), Ashrafi A(12), Cacho N(13), Pruetz JD(10), Costello JM(14), Cooper DS(15); Cardiac Neonate Nutrition Study Group.
Include qualitatively as RCT if neonatal morbidity tables contain NEC/sepsis; otherwise not usable for NEC/sepsis quantitative pooling	Uthaya et al., 2022	530	35809401		10.1016/j.earlhumdev.2022.105619	Randomised controlled trial of human derived breast milk fortifier versus bovine milk fortifier on body composition in very preterm babies.	530. Early Hum Dev. 2022 Aug;171:105619. doi: 10.1016/j.earlhumdev.2022.105619. Epub 2022 Jun 26.	United Kingdom	Randomised multicentre open-label controlled trial	Infants born <30 weeks gestation; body composition assessed at term	38	19	19	Exclusive human milk diet: human milk formula to replace shortfall in mother’s milk and human milk-derived fortifier	Cow milk-based supplementation: preterm formula to replace shortfall in mother’s milk and cow milk-based fortifier	Direct dietary-strategy comparison, but includes both fortifier and supplemental milk/formula source	Body composition primary outcome; abstract does not report NEC or sepsis counts.			Not reported in PubMed abstract			Not reported in PubMed abstract				May overlap with Embleton et al. 2023; avoid double counting.	Uthaya S(1), Jeffries S(2), Andrzejewska I(2), Vasu V(3), Embleton ND(4), Modi N(5).
Include; direct HMBF vs BMBF RCT with NEC and sepsis counts identified	O'Connor et al. (OptiMoM), 2018	1159	29878061		10.1093/ajcn/nqy067	Nutrient enrichment of human milk with human and bovine milk-based fortifiers for infants born weighing <1250 g: a randomized clinical trial.	1159. Am J Clin Nutr. 2018 Jul 1;108(1):108-116. doi: 10.1093/ajcn/nqy067.	Canada	Randomized clinical trial; blinded fortifier-source comparison	Infants born weighing <1250 g	125	64	61	Nutrient enrichment of human milk with human milk-based fortifier	Nutrient enrichment of human milk with bovine milk-based fortifier	Pure fortifier-source comparison	Feeding tolerance/growth-related outcomes; NEC and late-onset sepsis available from article snippets/secondary sources.	3	6	NEC, all stages (from accessible article/snippet data noted during screening)	8	14	Late-onset sepsis (from accessible article/snippet data noted during screening)				AJCN full text was blocked in browser; counts should be verified against the article PDF/table if possible before final publication.	O'Connor DL(1)(2)(3), Kiss A(4)(5), Tomlinson C(1)(6)(2)(7), Bando N(1), Bayliss A(8), Campbell DM(6)(7)(9), Daneman A(10)(11), Francis J(1)(2), Kotsopoulos K(3), Shah PS(7)(3), Vaz S(12), Williams B(1), Unger S(6)(7)(3); OptiMoM Feeding Group.
Include only if review question accepts EHMD versus bovine-product diet comparisons; otherwise exclude from fortifier-only meta-analysis	Cristofalo et al., 2013	1722	23968744		10.1016/j.jpeds.2013.07.011	Randomized trial of exclusive human milk versus preterm formula diets in extremely premature infants.	1722. J Pediatr. 2013 Dec;163(6):1592-1595.e1. doi: 10.1016/j.jpeds.2013.07.011. Epub 2013 Aug 20.	United States/International multicentre	Multicenter randomized controlled trial	Extremely preterm infants whose mothers did not provide their own milk	53	29	24	Exclusive human milk diet: pasteurized donor human milk plus human milk-based human milk fortifier	Bovine milk-based preterm formula diet	RCT of exclusive human milk diet versus bovine preterm formula; not a pure fortifier-only comparison	Duration of parenteral nutrition; growth, respiratory support, NEC.	1	5	NEC, any stage/all NEC cases in abstract			Not reported in PubMed abstract				Comparator is bovine preterm formula rather than bovine fortifier added to human milk.	Cristofalo EA(1), Schanler RJ, Blanco CL, Sullivan S, Trawoeger R, Kiechl-Kohlendorfer U, Dudell G, Rechtman DJ, Lee ML, Lucas A, Abrams S.
Include qualitatively; quantitative pooling requires extracting counts from full article or existing systematic-review table	Sullivan et al., 2010	2082	20036378		10.1016/j.jpeds.2009.10.040	An exclusively human milk-based diet is associated with a lower rate of necrotizing enterocolitis than a diet of human milk and bovine milk-based products.	2082. J Pediatr. 2010 Apr;156(4):562-7.e1. doi: 10.1016/j.jpeds.2009.10.040. Epub 2009 Dec 29.	United States/Austria multicentre	Randomized 3-arm clinical trial	Extremely premature infants receiving mother’s milk; randomized to HM100, HM40, or BOV diets	207			Two exclusive human milk-based diet arms: donor human milk-based fortifier at feeding thresholds HM100 or HM40, with donor milk if needed	Bovine milk-based products: bovine human milk fortifier and preterm formula when needed	Direct EHMD versus bovine-product diet comparison, but three-arm design and includes supplemental milk/formula differences	Late-onset sepsis, NEC, surgical NEC, growth, parenteral nutrition duration.			PubMed abstract reports NEC and surgical NEC significantly lower in exclusive human milk groups; exact counts not in visible record notes here			Late-onset sepsis rates similar; exact counts not in PubMed abstract				Three-arm trial: decisions needed on combining HM100 and HM40 arms and avoiding overlap with Cristofalo/H2MF related analyses.	Sullivan S(1), Schanler RJ, Kim JH, Patel AL, Trawöger R, Kiechl-Kohlendorfer U, Chan GM, Blanco CL, Abrams S, Cotten CM, Laroia N, Ehrenkranz RA, Dudell G, Cristofalo EA, Meier P, Lee ML, Rechtman DJ, Lucas A.
