## Supplementary material for "Cross-LLM AI platform meta-research: Non-inferiority of bovine milk-based fortifiers to human milk-based fortifiers": TableS8_ChatGPT_screening for SRMA.xlsx

### Sheet: Sheet1
Table S8. Papers reporting randomized controlled trials (RCTs) comparing HMF versus BMF identified by ChatGPT (Direct output from ChatGPT).
Role for review	Entry #	PMID	Year	First author	Title	Journal	Study design	Population	Human-based intervention	Bovine/control comparator	Comparison directness	Sample size from abstract	NEC outcome text in abstract	Sepsis outcome text in abstract	Trial registration	Primary meta-analysis eligibility	Notes / extraction caveats	DOI	PubMed URL	Uploaded source
Primary direct fortifier RCT	238	39660504	2025	Berrington	Powdered human milk-derived versus bovine milk-derived breastmilk fortification: A multi-centre preterm randomised controlled trial	J Pediatr Gastroenterol Nutr	Multicentre preterm randomised controlled trial	Infants <32 weeks gestation or <1500 g, only received human milk and reached full enteral feeds; no pre-existing GI morbidity	Powdered human milk-based fortifier (PHMF) on otherwise exclusive human milk diet	Powdered bovine milk-based fortifier (PBMF) on otherwise exclusive human milk diet	Clean fortifier-source comparison; base diet otherwise human milk in both arms	31 enrolled; 28 informative (14 PHMF, 14 PBMF)	Rates of key neonatal morbidities did not differ; abstract does not provide NEC counts	Rates of key neonatal morbidities did not differ; abstract does not provide sepsis counts		Yes, but full text needed for NEC/sepsis event counts	Trial stopped early after manufacturer withdrawal of PHMF; small sample and low event power.	10.1002/jpn3.12431	https://pubmed.ncbi.nlm.nih.gov/39660504/	HMF.3371.txt
Primary direct fortifier RCT	340	38545091	2024	Jensen	Effect of human milk-based fortification in extremely preterm infants fed exclusively with breast milk: a randomised controlled trial	EClinicalMedicine	Multicentre randomised controlled trial at 24 neonatal units in Sweden	Extremely preterm infants born 22+0 to 27+6 weeks, exclusively fed human breast milk (mother's own and/or donor milk)	Targeted fortification with human milk-based fortifier (HMBF)	Targeted fortification with bovine milk-based fortifier (BMBF)	Clean fortifier-source comparison; base diet human milk in both arms	229 randomized; ITT 228 (115 HMBF, 113 BMBF after withdrawal)	Primary composite included NEC stage II-III; 41/115 HMBF vs 39/113 BMBF for NEC/sepsis/death composite; individual NEC count not in PubMed abstract	Primary composite included culture-proven sepsis; individual sepsis count not in PubMed abstract	NCT03797157	Yes	Best direct match for the requested comparison and outcomes, but abstract reports composite, not separate NEC/sepsis counts.	10.1016/j.eclinm.2023.102375	https://pubmed.ncbi.nlm.nih.gov/38545091/	HMF.3371.txt
Primary direct fortifier RCT	1159	29878061	2018	O'Connor	Nutrient enrichment of human milk with human and bovine milk-based fortifiers for infants born weighing <1250 g: a randomized clinical trial	Am J Clin Nutr	Blinded randomized clinical trial	Infants born weighing <1250 g in Ontario neonatal units; fed mother's milk and donor milk as required	Human milk-based fortifier (HMBF), fortification from 100 mL/kg/day and advanced at 140 mL/kg/day	Bovine milk-based fortifier (BMBF), same fortification timing framework	Clean fortifier-source comparison; no formula feeding in the comparison framework	127 randomized (64 HMBF, 63 BMBF)	Composite mortality/morbidity index included NEC; no separate NEC count in PubMed abstract	Composite mortality/morbidity index included late-onset sepsis; no separate sepsis count in PubMed abstract	NCT02137473	Yes	Primary outcome was feeding interruption; NEC/sepsis are embedded in a composite morbidity/mortality index.	10.1093/ajcn/nqy067	https://pubmed.ncbi.nlm.nih.gov/29878061/	HMF.3371.txt
Primary/sensitivity RCT; direct comparison embedded in EHMD bundle	2082	20036378	2010	Sullivan	An exclusively human milk-based diet is associated with a lower rate of necrotizing enterocolitis than a diet of human milk and bovine milk-based products	J Pediatr	Randomized trial with three feeding groups	Extremely premature infants fed their own mother's milk	HM100 and HM40: pasteurized donor human milk-based human milk fortifier, plus pasteurized donor human milk if no mother's milk was available	BOV: bovine milk-based human milk fortifier, plus preterm formula if no mother's milk was available	Fortifier comparison is present, but rescue diet differs (donor human milk vs preterm formula), so treat as EHMD-bundle/confounded	Total n=207 across 3 groups	NEC and surgical NEC significantly lower in exclusive human milk diet groups (P=.02 and P=.007); no event counts in PubMed abstract	Late-onset sepsis rates were similar; no counts in PubMed abstract	NCT00506584	Yes for many HMBF-vs-BMBF reviews; recommend sensitivity analysis	Because non-mother's milk supplementation differed by arm, this is not a pure fortifier-only comparison.	10.1016/j.jpeds.2009.10.040	https://pubmed.ncbi.nlm.nih.gov/20036378/	HMF.3371.txt
Sensitivity / EHMD bundle RCT	1722	23968744	2013	Cristofalo	Randomized trial of exclusive human milk versus preterm formula diets in extremely premature infants	J Pediatr	Multicenter randomized controlled trial	Extremely preterm infants whose mothers did not provide their milk	Pasteurized donor human milk plus human milk-based human milk fortifier (HUM)	Bovine milk-based preterm formula (BOV)	Not a fortifier-only comparison; direct diet-source comparison with HMBF only in human milk arm	Denominators not stated in PubMed abstract; NEC percentages imply about 29 HUM and 24 BOV	NEC 3% (1 case) in HUM vs 21% (5 cases) in BOV, P=.08; surgical NEC 0 HUM vs 4 BOV, P=.04	Sepsis not stated in PubMed abstract		No for strict HMBF-vs-BMBF; consider EHMD sensitivity/narrative	Comparator is preterm formula rather than bovine milk-based fortifier.	10.1016/j.jpeds.2013.07.011	https://pubmed.ncbi.nlm.nih.gov/23968744/	HMF.3371.txt
Sensitivity / EHMD bundle RCT	454	36857051	2023	Embleton	Effect of an Exclusive Human Milk Diet on the Gut Microbiome in Preterm Infants: A Randomized Clinical Trial	JAMA Netw Open	Randomized clinical trial	Preterm infants <30 weeks gestation at 4 UK NICUs; had only received own mother's milk before 72 h of age	Exclusive human milk diet using pasteurized human milk for shortfall and human milk-derived fortifiers	Bovine formula and bovine-derived fortifier	EHMD bundle; fortifier and formula/donor milk exposure both differ	126 randomized (63 intervention, 63 control)	No differences in time to full feeds, NEC, or other key neonatal morbidities; abstract does not provide NEC counts	Sepsis not separately stated in PubMed abstract	ISRCTN16799022	No for strict fortifier-only; consider EHMD sensitivity/narrative	Primary outcome was microbiome, not clinical NEC/sepsis.	10.1001/jamanetworkopen.2023.1165	https://pubmed.ncbi.nlm.nih.gov/36857051/	HMF.3371.txt
Sensitivity / EHMD bundle RCT	530	35809401	2022	Uthaya	Randomised controlled trial of human derived breast milk fortifier versus bovine milk fortifier on body composition in very preterm babies	Early Hum Dev	Randomised multicentre open-label controlled trial	Infants born below 30 weeks gestation, preferentially receiving own mother's milk	Exclusive human milk diet: human milk formula for shortfall plus human milk-derived fortifier	Cow milk-based supplementation: preterm formula for shortfall plus cow milk-based fortifier	EHMD bundle; fortifier and shortfall feeding source both differ	38 randomized (19 intervention, 19 control); primary outcome analysed in 27	NEC not reported in PubMed abstract	Sepsis not reported in PubMed abstract		No for strict fortifier-only; consider EHMD sensitivity/narrative if full text reports events	Primary outcome was body composition; clinical event extraction requires full text.	10.1016/j.earlhumdev.2022.105619	https://pubmed.ncbi.nlm.nih.gov/35809401/	HMF.3371.txt
Sensitivity / EHMD bundle RCT	6	42045666	2026	Mizuno	Growth and safety evaluation in very low birth weight infants receiving an exclusive human milk diet: a phase III randomized control trial in Japan	J Perinatol	Prospective controlled open phase III randomized trial	Very low birth weight infants (<1500 g)	EHMD: mother's own milk/donor milk with human milk-based fortifiers	Standard diet: mother's own milk/donor milk with cow milk-based fortifier/formula	EHMD bundle; fortifier/source differences and formula exposure may differ	147 received intervention or control (77 EHMD, 70 Standard Diet)	NEC not separately reported in PubMed abstract; adverse events 32.5% vs 21.4%, P=.13	Sepsis not separately reported in PubMed abstract	jRCT2031210384	No for strict fortifier-only; consider EHMD sensitivity/narrative if full text reports NEC/sepsis	Newest RCT in export; abstract focuses on growth/time to full feeds/safety rather than specific NEC or sepsis counts.	10.1038/s41372-026-02695-w	https://pubmed.ncbi.nlm.nih.gov/42045666/	HMF.3371.txt
Special population RCT; likely outside preterm HMF meta-analysis	480	36528055	2023	Blanco	A Randomized Trial of an Exclusive Human Milk Diet in Neonates with Single Ventricle Physiology	J Pediatr	Multicenter randomized single-blinded controlled trial	Term neonates ≤7 days old with single ventricle physiology and anticipated cardiac surgical palliation	Post-operative exclusive human milk diet; human milk fortified with human milk-based fortifier designed for term neonates once intake reached 60 mL/kg/day	Mixed human/bovine diet; standard fortification with formula once intake reached 100 mL/kg/day	Special population; EHMD vs mixed diet, not preterm VLBW fortifier-only comparison	107 enrolled (55 exclusive human milk, 52 control)	NEC all Bell stages lower in exclusive human milk group: 3.6% vs 15.4%, P=.04	Sepsis not reported in PubMed abstract	NCT02860702	Usually no for the stated preterm HMF question; can discuss separately	Different population and fortifier designed for term neonates; include only if review scope includes cardiac neonates.	10.1016/j.jpeds.2022.11.043	https://pubmed.ncbi.nlm.nih.gov/36528055/	HMF.3371.txt
