## Supplementary material for "Cross-LLM AI platform meta-research: Non-inferiority of bovine milk-based fortifiers to human milk-based fortifiers": TableS9_Questionnaire.xlsx

### Sheet: Sheet1
Table S9. Questionnaire for literature analysis and data extraction used by LLM AI platforms for meta-research and evidence synthesis.
Author and Year
Study/Title
PMID
DOI
Study design
Individually-randomized parallel-group trial?
Cluster-randomized parallel-group trial?
Individually randomized cross-over (or other matched) trial?
Others?
Which country the study is based?
Study population
How many groups are included in the study?
What groups are included in the study?
Numbers of individuals involved in the whole study
Numbers of individuals in each group?
Baseline characteristics of individuals involved in the whole study (age, sex, other basedline measurements)
Baseline characteristics of individuals involved in each group (age, sex, other basedline measurements)
What is the Intervention? (name, dose, route, frequency, duration, timing)
What is the Control? (name, dose, route, frequency, duration, timing)
Outcome to be assessed for risk of bias
Specify the numerical result being assessed.
Aim to assess the effect of assignment to intervention (the ‘intention-to-treat’ effect)
Sources obtained to help inform the risk-of-bias assessment
Do they report necrotizing enterocolitis (NEC) (any stage) related outcomes?
What necrotizing enterocolitis (NEC) (any stage) related outcomes are reported? And what are the results?
Do they report sepsis related outcomes?
What sepsis related outcomes are reported? And what are the results?
Adverse events reported in the study?
Adverse events reported in ach group?
Domain 1: Randomisation process (p.17)
1.1 Was the allocation sequence random?
1.2 Was the allocation sequence concealed until participants were enrolled and assigned to interventions?
1.3 Did baseline differences between intervention groups suggest a problem with the randomization process?
Risk-of-bias judgement
Optional: What is the predicted direction of bias arising from the randomization process?
Domain 2: interventions (p.28)
2.1. Participants aware of their assigned intervention?
2.2. Carers and people delivering the interventions aware of participants' assigned intervention?
2.3. IfY (Yes)/PY (Probably yes)/NI (No information) to 2.1 or 2.2: Were there deviations from the intended intervention that arose because of the trial context?
2.4 IfY/PYto 2.3: Were these deviations likely to have affected the outcome?
2.5. IfY/PY/NIto 2.4: Were these deviations from intended intervention balanced between groups?
Risk-of-bias judgement
2.6 Was an appropriate analysis used to estimate the effect of assignment to intervention?
2.7 IfN/PN/NI to 2.6:Was there potential for a substantial impact (on the result) of the failure to analyse participants in the group to which they were randomized?
Risk-of-bias judgement
Optional: What is the predicted direction of bias due to deviations from intended interventions?
Risk-of-bias judgement
Domain 3: Missing outcome data (p.45)
3.1 Were data for this outcome available for all, or nearly all, participants randomized?
3.2 IfN/PN/NI to 3.1: Is there evidence that the result was not biased by missing outcome data?
3.3 IfN/PNto 3.2: Could missingness in the outcome depend on its true value? If deliberately exclude outcome, is it counted as missing outcome?
3.4 IfY/PY/NI to 3.3: Is it likely that missingness in the outcome depended on its true value?
Risk-of-bias judgement
Optional: What is the predicted direction of bias due to missing outcome data?
Domain 4: Risk of bias in measurement of the outcome (p.54)
4.1 Was the method of measuring the outcome inappropriate? Reproducibility?
4.2 Could measurement or ascertainment of the outcome have differed between intervention groups?
4.3 IfN/PN/NI to 4.1 and 4.2: Were outcome assessors aware of the intervention received by study participants?
4.4 IfY/PY/NI to 4.3: Could assessment of the outcome have been influenced by knowledge of intervention received?
4.5 IfY/PY/NI to 4.4: Is it likely that assessment of the outcome was influenced by knowledge of intervention received? (person giving the intervention =/ person analyze results)
Risk-of-bias judgement
Optional: What is the predicted direction of bias in measurement of the outcome?
Domain 5: Risk of bias in selection of the reported result (p.63)
5.1 Were the data that produced this result analysed in accordance with a pre-specified analysis plan that was finalized before unblinded outcome data were available for analysis?
Is the numerical result being assessed likely to have been selected, on the basis of the results, from...
5.2. ... multiple eligible outcome measurements (e.g. scales, definitions, time points) within the outcome domain?
5.3 ... multiple eligible analyses of the data?
Risk-of-bias judgement
Optional: What is the predicted direction of bias due to selection of the reported result?
Overall risk of bias (p.4)
Risk-of-bias judgement
Optional: What is the overall predicted direction of bias for this outcome?
What is the funding source or financial support for the study?
What is the conflict of interests for the authors?
