## Supplementary material for "Cross-LLM AI platform meta-research: Non-inferiority of bovine milk-based fortifiers to human milk-based fortifiers": TableS10_COI from current SRMA.xlsx

### Sheet: Sheet1
Table S10. Conflict of interest statuses from current systematic reviews and meta-analyses comparing HMF versus BMF.
PMID	DOI	First Author	COI ?	COI details
41449441	10.1186/s13006-025-00801-w	Feng Y, et al.	NO	N/A
41228457	10.3390/nu17213384	Reyes SM, Paul TL, Ferry J	Yes	S.M.R. serves as a consultant for Prolacta Bioscience and received financial support to conduct the research and write the manuscript. T.L.P. serves as a consultant for Rev Bioscience and received financial support to help conduct the research. J.F. does not have any conflicts of interest to disclose.
40729426	10.1111/apa.70260	Huizing MJ, Vizzari G, Bartoš F, et al. (Villamor E)	NO
40431391	10.3390/nu17101651	Campbell-Yeo M, Gullickson C, McCulloch H, Disher T, Hughes B	NO
38542821	10.3390/nu16060910	Galis R, Trif P, Mudura D, Mazela J, Daly MC, Kramer BW, Diggikar S	NO
32943531	10.1136/archdischild-2020-319406	Grace E, Hilditch C, Gomersall J, Collins CT, Rumbold A, Keir AK	NO
32277813	10.1093/advances/nmaa039	Ananthan A, Balasubramanian H, Rao S, Patole S	NO
31697857	10.1002/14651858.CD013145.pub2	Premkumar MH, Pammi M, Suresh G	Yes	Muralidhar H Premkumar has no known conflicts of interest relevant to this review. Mohan Pammi has no known conflicts of interest relevant to this review. Gautham Suresh has no known conflicts of interest relevant to this review. The methods section of this review is based on a standard template used by Cochrane Neonatal. Core editorial and administrative support for this review has been provided…
31645057	10.1038/s41390-019-0630-2	Bührer C, Fischer HS, Wellmann S	NO
28159204	10.1016/j.clp.2016.11.011	Mimouni FB, Nathan N, Ziegler EE, Lubetzky R, Mandel D	N/A
