## Supplementary material for "Cross-LLM AI platform meta-research: Non-inferiority of bovine milk-based fortifiers to human milk-based fortifiers": TableS11_COI for in-house SRMA selected papers.xlsx

### Sheet: Sheet1
Table S11. Conflict of interest statements for 11 papers selected for meta-research and evidence synthesis by LLM AI platforms, with details from publications where industry funding bodies were directly implicated in studies.
	What is the conflict of interests for the authors?	Declaration of interests	Acknowledgement to industry partner
PMID 2085103 Hagelberg 1990	No conflict of interest statement reported (1990 publication, predates routine COI declarations). Funding from public/charitable sources only — no apparent industry conflict.
PMID 20036378 Sullivan 2010	Multiple authors received financial support from Prolacta Bioscience (the manufacturer of the intervention product). Two authors are Prolacta employees and one is a paid consultant. Significant industry conflict of interest. Funder employees were responsible for data analysis and were involved in study design.
PMID 23968744 Cristofalo 2013	Significant industry conflict of interest. Multiple authors received Prolacta financial support; two are Prolacta employees and one a paid consultant. Funder analyses noted but the journal does not specifically state funder role in design/analysis (registered trial extends from same NCT00506584 as Sullivan 2010).
PMID 29878061 O'Connor 2018	Funding sources had no role in the design or conduct of the study, statistical analysis, data interpretation, or writing. Prolacta provided study product at cost but had no role in design or analysis. Independent Canadian public-funding source. Limited industry conflict of interest.
PMID 35809401 Uthaya 2022	Industry funding from Prolacta Life Sciences (manufacturer of intervention products). NDE declares research funding from Danone Early Life Nutrition and Prolacta paid to institution; lecture honoraria from Nestle and Astarte. NM declares grants from Prolacta and others; member of Nestle Scientific Advisory Board (no personal remuneration). SU, VV, IA, SJ declare no conflicts of interest relating …
PMID 36029771 Kumbhare 2022	Industry support from Prolacta Bioscience (discount on intervention product, support for clinical research operations, guidance on study design). MBA has consulted for DSM Nutritional Products; serves on advisory boards (Malaika Vx, Tiny Health); received honoraria from sponsored symposia (Medela, Prolacta, Institute for Advancement of Breastfeeding and Lactation Education). SVK currently employe…	M.B.A. has consulted for DSM Nutritional Products and serves on the Malaika Vx and Tiny Health scientific advisory boards. She has received honoraria for speaking at symposia sponsored by Medela, Prolacta Biosciences, and the Institute for Advancement of Breastfeeding and Lactation Education and has contributed without remuneration to online courses on breast milk and the infant microbiome produc…	Prolacta Biosciences provided a discount on the human-derived human milk fortifier tested in this study, guidance on study design, and funds to support clinical research operations.
PMID 36528055 Blanco 2023	Significant industry conflict of interest — all authors received research support from Prolacta Bioscience (manufacturer of intervention product). The journal does state funder had no role in design/analysis/manuscript preparation, which mitigates concerns about funder influence.
PMID 36857051 Embleton 2023	Industry funding from Prolacta. Dr Embleton: grants from Danone Early Life Nutrition; personal fees from Nestle and Astarte (lecture honoraria); grants from NeoKare; non-remunerated advice to NHS milk banks. Dr Modi: grants from various sources outside submitted work. Dr Stewart: grants from Wellcome Trust and Lister Institute; personal fees from Astarte Medical and Nestle Nutrition Institute. Dr…
PMID 38545091 Bach Jensen 2024	Industry funding component from Prolacta Bioscience (manufacturer of intervention product). Investigator-initiated trial; funder had no role in design/analysis. Mix of public and industry funding sources mitigates conflict relative to fully industry-funded trials.
PMID 39660504 Berrington 2024	Funded in part by the manufacturer of the intervention product (Neokare Ltd) — significant industry conflict of interest. Other funding from public/research sources. Neokare withdrew the PHMF product during the trial which led to early termination.
PMID 42045666 Mizuno 2026	The authors declare no competing interests.' However, study was funded by Prolacta (manufacturer of intervention product), and Prolacta performed the statistical design — significant industry involvement. Acknowledgment notes Melinda Elliott, MD, FAAP from Prolacta provided statistical assistance during manuscript development.	The study described in this manuscript was funded by Prolacta Bioscience Inc. Biostatistical and data analysis programming was provided by Innovative Analytics Inc. and the statistical design of the study was performed by Prolacta Bioscience Inc. Medical writing services were funded by Clinigen K.K. and provided by MIMS Co., Ltd. Prolacta Bioscience Inc. supplied the fortification materials, spec…	The authors acknowledge Melinda Elliott, MD, FAAP from Prolacta Bioscience Inc. for contributing to data check and editorial confirmation and Martin L Lee PhD from Prolacta Bioscience Inc. for statistical assistance during the manuscript development process. Medical writing support was provided by Rumiko Clark on behalf of MIMS Co., Ltd., in compliance with Good Publication Practice 2022 ethical …
