## Supplementary material for "Cross-LLM AI platform meta-research: Non-inferiority of bovine milk-based fortifiers to human milk-based fortifiers": TableS13_Manus AI meta-research results.xlsx

### Sheet: Sheet1
Table S13. Manus AI meta-research results (direct output from Manus AI).
pmid	study	design_note	outcome	outcome_definition	human_events	human_total	bovine_events	bovine_total	include_primary	notes	rr	log_rr	var_log_rr	se_log_rr	ci_low	ci_high	continuity_correction
29878061	O’Connor 2018	Direct HMBF vs BMBF randomized comparison; all infants received human milk base.	NEC	Necrotizing enterocolitis, all stages	3	64	6	61	TRUE	Closest match to requested NEC any-stage outcome.	0.476562	-0.741156	0.467982	0.684092	0.124684	1.82151	FALSE
38545091	Jensen 2024	Direct HMBF vs BMBF randomized comparison using targeted fortification.	NEC	NEC stage II–III	8	115	9	113	TRUE	Clinically significant NEC; not explicitly any-stage.	0.87343	-0.135327	0.218566	0.46751	0.349362	2.18364	FALSE
39660504	Berrington 2025	Direct PHMF vs PBMF randomized comparison.	NEC	Medical or surgical NEC; surgical NEC shown in brackets	1	14	0	14	TRUE	Small trial; one zero cell handled with continuity correction.	3	1.09861	2.53333	1.59164	0.132521	67.9136	TRUE
29878061	O’Connor 2018	Direct HMBF vs BMBF randomized comparison; all infants received human milk base.	Sepsis	Late-onset sepsis confirmed by positive culture in blood, cerebrospinal fluid, or suprapubic urine ≥5 days	8	64	14	61	TRUE	Late-onset sepsis.	0.544643	-0.607625	0.16441	0.405475	0.246017	1.20576	FALSE
36029771	Kumbhare 2022	Direct H2MF vs BHMF randomized comparison; microbiome-focused trial.	Sepsis	Late-onset sepsis	6	16	2	14	TRUE	Small sample; sepsis numerically reported, NEC outcome not numerically reported.	2.625	0.965081	0.532738	0.729889	0.62782	10.9755	FALSE
38545091	Jensen 2024	Direct HMBF vs BMBF randomized comparison using targeted fortification.	Sepsis	Culture-proven sepsis	33	115	28	113	TRUE	Culture-proven sepsis.	1.15807	0.146759	0.0484721	0.220164	0.752193	1.78297	FALSE
39660504	Berrington 2025	Direct PHMF vs PBMF randomized comparison.	Sepsis	Blood-culture-positive late-onset sepsis in first 21 study days	2	14	0	14	TRUE	Used first-21-day row because later period was reported separately and may not give unique all-follow-up infant counts.	5	1.60944	2.26667	1.50555	0.261471	95.6128	TRUE
