## Supplementary material for "Cross-LLM AI platform meta-research: Non-inferiority of bovine milk-based fortifiers to human milk-based fortifiers": TableS14_ChatGPT RoB questionnaire results.xlsx

### Sheet: Combined results
Table S14. ChatGPT data extraction and risk of bias analysis results (direct output from ChatGPT).
Question	Sullivan 2010 PMID 20036378	Hagelberg 1990 PMID 2085103	Cristofalo 2013 PMID 23968744	O'Connor 2018 PMID 29878061	Uthaya 2022 PMID 35809401	Kumbhare 2022 PMID 36029771	Blanco 2023 PMID 36528055	Embleton 2023 PMID 36857051	Jensen 2024 PMID 38545091	Berrington 2025 PMID 39660504	Mizuno 2026 PMID 42045666
Author and Year	Sullivan S et al., 2010	Hagelberg S et al., 1990	Cristofalo EA et al., 2013	O'Connor DL et al., 2018	Uthaya S et al., 2022	Kumbhare SV et al., 2022	Blanco CL et al., 2023	Embleton ND et al., 2023	Jensen GB et al., 2024	Berrington JE et al., 2025	Mizuno K et al., 2026
Study/Title	An Exclusively Human Milk-Based Diet Is Associated with a Lower Rate of Necrotizing Enterocolitis than a Diet of Human Milk and Bovine Milk-Based Products	Amino Acid Levels in the Critically ill Preterm Infant Given Mother's Milk Fortified with Protein from Human or Cow's Milk	Randomized Trial of Exclusive Human Milk versus Preterm Formula Diets in Extremely Premature Infants	Nutrient enrichment of human milk with human and bovine milk-based fortifiers for infants born weighing <1250 g: a randomized clinical trial	Randomised controlled trial of human derived breast milk fortifier versus bovine milk fortifier on body composition in very preterm babies	Source of human milk (mother or donor) is more important than fortifier type (human or bovine) in shaping the preterm infant microbiome	A Randomized Trial of an Exclusive Human Milk Diet in Neonates with Single Ventricle Physiology	Effect of an Exclusive Human Milk Diet on the Gut Microbiome in Preterm Infants: A Randomized Clinical Trial	Effect of human milk-based fortification in extremely preterm infants fed exclusively with breast milk: a randomised controlled trial	Powdered human milk-derived versus bovine milk-derived breastmilk fortification: A multi-centre preterm randomised controlled trial	Growth and safety evaluation in very low birth weight infants receiving an exclusive human milk diet: a phase III randomized control trial in Japan
PMID	20036378	2085103	23968744	29878061	35809401	36029771	36528055	36857051	38545091	39660504	42045666
DOI	10.1016/j.jpeds.2009.10.040	10.1111/j.1651-2227.1990.tb11405.x	10.1016/j.jpeds.2013.07.011	10.1093/ajcn/nqy067	10.1016/j.earlhumdev.2022.105619	10.1016/j.xcrm.2022.100712	10.1016/j.jpeds.2022.11.043	10.1001/jamanetworkopen.2023.1165	10.1016/j.eclinm.2023.102375	10.1002/jpn3.12431	10.1038/s41372-026-02695-w
Study design	Multicenter randomized controlled trial; 3-arm parallel-group trial.	Randomized parallel-group trial; small single-center feeding study.	Multicenter randomized blinded parallel-group trial.	Multicenter triple-blind randomized controlled parallel-group trial.	Multicenter randomized open-label controlled parallel-group trial.	Open-label randomized controlled pilot/microbiome parallel-group trial.	Multicenter randomized single-blinded controlled parallel-group trial.	Randomized clinical trial; parallel-group; microbiome-focused.	Prospective multicenter randomized controlled superiority trial; open-label intervention with blinded outcome panel.	Multicenter randomized open-label controlled parallel-group trial; stopped early after manufacturer product withdrawal.	Multicenter randomized controlled open phase III parallel-group trial.
Individually-randomized parallel-group trial?	Yes	Yes	Yes	Yes	Yes	Yes	Yes	Yes	Yes	Yes	Yes
Cluster-randomized parallel-group trial?	No	No	No	No	No	No	No	No	No	No	No
Individually randomized cross-over (or other matched) trial?	No	No	No	No	No	No	No	No	No	No	No
Others?	None	Small RCT focused mainly on amino acid levels and growth.	Compared exclusive donor human milk diet vs preterm formula diet in infants whose mothers did not provide milk.	OptiMoM feeding trial.	Body composition trial linked to exclusive human milk diet intervention.	Pilot RCT focused on gut microbiome; clinical outcomes are descriptive.	Term cardiac single-ventricle physiology trial; not a preterm VLBW population.	Clinical outcome reporting from a microbiome RCT; overlaps conceptually with UK exclusive human milk diet trial.	N-forte trial.	Feasibility/biomarker trial comparing powdered fortifiers.	Japanese phase III trial; safety and growth outcomes.
Which country the study is based?	United States and Austria (11 US NICUs and 1 Austrian NICU).	Sweden (St. Göran's Children's Hospital, Stockholm / Karolinska).	United States and Austria.	Canada (Toronto/Ontario hospitals).	United Kingdom.	Canada (Winnipeg, Manitoba).	United States (10 centers).	United Kingdom (4 NICUs).	Sweden (24 neonatal units).	United Kingdom.	Japan.
Study population	Extremely premature infants, birth weight 500-1250 g; intended to receive mother's own milk; PN within 48 h and enteral feeds before 21 days.	Critically ill preterm infants requiring ventilatory support; randomized when enteral intake reached 150 mL/kg/day.	Extremely premature infants, birth weight 500-1250 g, mothers did not intend/provide milk; PN within 48 h and enteral feeds before 21 days.	Infants born weighing <1250 g; consented to supplemental donor milk; no formula/BMBF before randomization; enteral feeds started within 14 days.	Very preterm infants <30 weeks gestation, recruited within 72 h of birth, with no bovine exposure before enrollment.	Very-low-birth-weight premature neonates <1250 g, 26-30 weeks GA; parenteral nutrition by day 2; eligible for donor human milk; enteral feeds >80 mL/kg/day by day 14.	Term newborns ≥37 weeks gestation with single ventricle physiology, enrolled within 7 days of birth and expected to undergo surgical palliation within 30 days.	Preterm infants <30 weeks GA, recruited in first 72 h, receiving only mother's own milk before recruitment; major abnormalities/likely transfer before 34 weeks excluded.	Extremely preterm infants, 22+0 to 27+6 weeks gestational age, survived first 3 days, enteral feeds <100 mL/kg/day, exclusively human milk-fed.	Preterm infants <32 weeks GA or <1500 g, on exclusive human milk diet, reached full enteral feeds 150 mL/kg/day for ≥24 h, with no prior formula/fortifier or NEC/surgery.	Very low birth weight infants <1500 g, randomized from first feeding after birth to corrected GA 34 weeks.
How many groups are included in the study?	3	2	2	2	2	2	2	2	2	2	2
What groups are included in the study?	HM100: human milk-based fortifier started at 100 mL/kg/day; HM40: human milk-based fortifier started at 40 mL/kg/day; BOV: bovine milk-based fortifier / preterm formula.	Human milk protein fortifier (HMP) vs cow milk protein fortifier (CMP).	BOV preterm formula diet vs HUM exclusive donor human milk plus human milk-based fortifier.	Human milk-based fortifier (HMBF) vs bovine milk-based fortifier (BMBF).	Human-derived breast milk fortifier/exclusive human milk diet vs bovine milk fortifier/usual human milk plus preterm formula/fortifier diet.	Bovine HMF (BHMF) vs human milk-derived HMF (H2MF).	Exclusive human milk diet (EHM) vs control standard diet/fortification.	Control: mother's milk plus preterm formula/standard bovine fortifier. Intervention: exclusive human milk diet with human milk-derived products/fortifier.	Human milk-based fortifier (HMBF) vs bovine milk-based fortifier (BMBF), both on exclusive breast milk background.	Powdered human milk-derived fortifier (PHMF) vs powdered bovine milk-derived fortifier (PBMF).	Exclusive human milk diet (EHMD) vs Standard Diet.
Numbers of individuals involved in the whole study	207 randomized infants	20 infants	53 randomized infants	127 randomized infants	38 randomized infants	36 randomized infants	107 randomized infants	126 randomized infants	229 randomized; 228 included in ITT after one parent withdrawal.	31 randomized infants	147 randomized infants
Numbers of individuals in each group?	HM100 n=67; HM40 n=71; BOV n=69.	HMP n=10; CMP n=10.	BOV n=24; HUM n=29.	HMBF n=64; BMBF n=63 randomized. For clinical outcome table after Study Day 1: HMBF n=64; BMBF n=61 (two BMBF deaths before fortifier).	Intervention n=19; control n=19. Recruited-with-data: intervention n=18, control n=19; MR body-composition data: 15 vs 12.	30 completed/received allocated intervention: BHMF n=14; H2MF n=16. Six excluded before intervention for not reaching feeding requirement by day 14.	EHM n=55; control n=52.	Control n=63; intervention n=63.	HMBF n=115; BMBF n=114 randomized; ITT HMBF n=115, BMBF n=113.	PHMF n=16; PBMF n=15. Informative sample / clinical table: 14 per group after exclusions/withdrawal.	EHMD n=77; Standard Diet n=70. Per-protocol set: EHMD n=66; Standard n=69.
Baseline characteristics of individuals involved in the whole study (age, sex, other baseline measurements)	Overall: extremely premature infants 500-1250 g. Group baseline values were generally comparable; mean gestational age about 27 weeks and birth weight about 0.9 kg.	Critically ill preterm infants; mean gestational age around 28 weeks and birth weight around 1.0 kg.	Extremely premature infants; mean birth weight about 0.99 kg and gestational age about 27.6 weeks.	Overall: BW 888±201 g; GA 27.7±2.5 wk; postnatal day at randomization 16±9.	Very preterm infants with median gestational age about 27 weeks and birth weight about 0.9-1.0 kg.	Premature VLBW neonates, mean birth weight about 1.0 kg and GA about 28 weeks.	Term single-ventricle physiology infants; baseline demographic/surgical characteristics reported as similar between groups.	Very preterm infants; median GA around 27 weeks and birth weight around 0.9 kg.	Extremely preterm infants 22-27 weeks GA; baseline characteristics generally balanced by gestational age/site/minimization variables.	Preterm infants; median GA around 27 weeks and birth weight around 1.0 kg.	VLBW infants; mean gestational age around 27 weeks and birth weight around 0.9-0.95 kg.
Baseline characteristics of individuals involved in each group (age, sex, other baseline measurements)	HM100 vs HM40 vs BOV: birth weight 945±202, 909±193, 922±197 g; GA 27.2±2.2, 27.1±2.3, 27.3±2.0 wk; male/female 32/35, 25/46, 36/33; SGA 6(9%), 6(8%), 8(12%); mechanical ventilation at entry 49(73%), 56(79%), 53(77%).	HMP vs CMP: GA 28.4±1.6 vs 27.7±2.1 wk; BW 1076±301 vs 1031±309 g; length 37.8±2.2 vs 36.7±2.7 cm; head circumference 25.2±1.5 vs 25.2±2.3 cm; postnatal age 19.7±5.7 vs 15.2±5.7 d. Septicemia before/during course 6 vs 3; NEC 0 vs 0; died 0 vs 1.	BOV vs HUM: birth weight 983±207 vs 996±152 g; GA 27.5±2.4 vs 27.7±1.5 wk; SGA 1(4%) vs 1(3%); male 11(46%) vs 12(41%); Apgar 5 min <6: 3(13%) vs 0.	HMBF vs BMBF: female 39(60.9%) vs 34(54.0%); male 25 vs 29; birth weight 887±208 vs 889±196 g; GA 27.9±2.7 vs 27.5±2.3 wk.	Intervention vs control: GA 26.9 (25.8-27.8) vs 27.1 (25.2-28.9) wk; BW 926.5 (805-1038.5) vs 978 (729-1110) g; male 11/18 (61%) vs 8/19 (42%); complete antenatal steroids 16/18 (89%) vs 15/19 (79%).	BHMF vs H2MF completers: birth weight 1039±131 vs 1016±180 g; GA 197±7 vs 196±8 days; male 6/14 (43%) vs 9/16 (56%); cesarean 12/14 (86%) vs 12/16 (75%); parity differed (P=.04).	Group-specific baseline details were reported in the article table and described as comparable. Key eligibility: ≥37 weeks GA, single-ventricle physiology, early neonatal enrollment.	Control vs intervention: GA 27.0 (26.0-28.1) vs 27.14 (25.7-28.1) wk; BW 910 (704-1054) vs 930 (733-1095) g; male 32(51%) vs 38(60%); multiple birth 15(24%) vs 15(24%); antenatal steroids 56(88%) vs 57(90%).	Group baseline table reported comparable characteristics; exact values include extremely preterm gestation and very low/extremely low birth weight distributions stratified by GA, sex, singleton/twin and site.	PBMF vs PHMF: GA 27.3 (26.1-30.4) vs 27.6 (24.3-28.8) wk; birth weight 1040 (810-1480) vs 955 (633-1288) g; male 7(47%) vs 9(57%); C-section 11(73%) vs 9(57%); age at enrollment 12 vs 15.5 days.	EHMD vs Standard: birth weight 908.1±264.1 vs 947.6±275.9 g; GA 27.05±2.59 vs 27.63±2.32 wk; head circumference 24.33±2.43 vs 24.62±2.44 cm; length 33.84±3.61 vs 34.54±3.34 cm; male 44/77 (57.1%) vs 33/70 (47.1%).
What is the Intervention? (name, dose, route, frequency, duration, timing)	Experimental intervention: exclusive human milk diet using mother's milk or donor human milk plus human milk-based fortifier. HM100 began fortifier at 100 mL/kg/day; HM40 began at 40 mL/kg/day. Diet continued through study feeding period.	Experimental intervention: human milk protein-based fortifier added to mother's milk, providing about 0.7 g/100 mL additional protein and total protein intake 3.0-3.5 g/kg/day for 3 weeks.	Experimental intervention: HUM exclusive donor human milk diet with human milk-based fortifier, given according to study feeding protocol.	Experimental intervention: Prolact+4/+6/+8 human milk-based fortifier mixed with human milk; start around 24 kcal/oz, increased to 26 kcal/oz at 140 mL/kg/day if required; no bovine products in HMBF arm.	Intervention: exclusive human milk diet with Ready-to-Feed Human Preterm 26 for shortfall and Prolacta human milk-based fortifier after reaching 150 mL/kg/day and at least 50 mL mother's milk; maximum enteral intake 165 mL/kg/day until 34 weeks PMA.	Intervention: H2MF human milk-derived fortifier (Prolact+) added to mother's/donor human milk until 33+0 weeks adjusted GA, then weaned to standard BHMF until 35 weeks/discharge.	Experimental intervention: EHM diet using maternal or donor human milk; after postoperative feeds started, human milk-based fortifier for term neonates when enteral intake reached 60 mL/kg/day; advanced per protocol through 30-day postoperative feeding period.	Intervention: exclusive human milk diet using mother's own milk, Ready-to-Feed 26 donor human milk product for shortfall, and human milk-derived fortifier P+6 within 48 h of reaching 150 mL/kg/day; assigned diet until 34 weeks PMA.	Intervention: human milk-based fortifier Humavant +6 (Prolacta) with targeted individualized fortification; breast milk only; intervention until postmenstrual week 34+0; human milk-based caloric fortifier if needed.	Intervention: powdered human milk-derived fortifier (Neokare) added to human milk per unit practice until discharge/transfer/36 weeks corrected age/withdrawal/suspension.	Intervention: EHMD using mother's/donor human milk with human milk-based fortifiers/caloric fortifier and no cow milk exposure during study, from first feeding until corrected GA 34 weeks.
What is the Control? (name, dose, route, frequency, duration, timing)	Control: mother's milk fortified with bovine milk-based fortifier at 100 mL/kg/day, with preterm formula if mother's milk was unavailable.	Control: cow milk protein fortifier (Enfamil Human Milk Fortifier / Mead Johnson) added to mother's milk to the same intended protein intake for 3 weeks.	Control: BOV preterm formula diet.	Control: bovine milk-based fortification using Similac Human Milk Fortifier powder and, if needed, Similac Neosure powder to increase caloric density.	Control: mother's own milk plus preterm formula for shortfall; bovine-derived HMF added once 150 mL/kg/day reached and at least 50 mL mother's milk; continued until 34 weeks PMA.	Control: standard bovine HMF (Enfamil HMF, Mead Johnson) added to mother's/donor human milk per local feeding protocol.	Control: standard diet with maternal human milk as available and cow milk-based formula/standard fortification once enteral intake reached 100 mL/kg/day.	Control: mother's own milk plus preterm formula for shortfall and bovine-derived fortifier (e.g., Nutriprem/SMA) per usual care until 34 weeks PMA.	Control: standard bovine milk-based fortifier used in each NICU, with targeted individualized fortification; no formula during intervention; transition after postmenstrual week 34 if needed.	Control: powdered bovine milk-derived fortifier added to human milk per standard unit practice.	Control: Standard Diet using mother's/donor milk fortified with cow milk-based fortifier and/or cow milk-based formula per Japanese standard practice, until corrected GA 34 weeks.
Outcome to be assessed for risk of bias	NEC any stage / surgical NEC and late-onset sepsis.	NEC and septicemia/clinical safety outcomes reported descriptively.	NEC any stage/surgical NEC and late-onset sepsis.	NEC any stage / NEC stage ≥II and late-onset sepsis.	Surgical NEC and blood-culture-positive sepsis.	Late-onset sepsis reported descriptively; NEC not reported as an outcome.	NEC stage ≥2 / suspected NEC and sepsis during 30-day postoperative period.	Surgical NEC and blood-culture-positive late-onset sepsis.	Composite primary outcome: NEC stage II-III, culture-proven sepsis, or mortality from inclusion to discharge/not beyond PMW 44; also individual NEC and sepsis outcomes.	NEC and late-onset sepsis as secondary clinical/safety outcomes.	Bell stage II+ NEC, sepsis-related adverse events, and mortality/safety outcomes.
Specify the numerical result being assessed.	NEC any stage: HM100 3/67, HM40 5/71, BOV 11/69; combined HM 8/138 vs BOV 11/69 (P=.02). Surgical NEC: combined HM 2/138 vs BOV 7/69 (P=.007). Late-onset sepsis: HM100 19/67, HM40 15/71, BOV 13/69 (P=.39).	NEC: 0/10 HMP vs 0/10 CMP. Septicemia was reported as HMP 6 vs CMP 3 overall; after fortification, HMP one second episode after 1 week, CMP two Staph epidermidis septicemias after fortification.	Corrected results: NEC 5/24 (21%) BOV vs 1/29 (3%) HUM, P=.08; surgical NEC 4/24 (17%) vs 0/29, P=.036; late-onset sepsis 5/24 (21%) vs 4/29 (14%).	HMBF vs BMBF: late-onset sepsis 8/64 (12.5%) vs 14/61 (23.0%); NEC all stages 3/64 (4.7%) vs 6/61 (9.8%); NEC stage ≥II 3/64 (4.7%) vs 3/61 (4.9%).	NEC requiring surgery: 0/18 intervention vs 0/19 control. Blood-culture-positive sepsis: 3/18 (17%) intervention vs 4/19 (21%) control, P=.91.	Late-onset sepsis: BHMF 2/14 (14%) vs H2MF 6/16 (37%), P=.25. NEC: not reported as an outcome; stage-2 NEC was an exclusion criterion before intervention.	Control vs EHM: NEC stage ≥2: 3/52 (5.8%) vs 1/55 (1.8%), P=.35; NEC + suspected NEC: 8/52 (15.4%) vs 2/55 (3.6%), P=.04; sepsis 4/52 (7.7%) vs 2/55 (3.6%), P=.42.	Control vs intervention: blood-culture-positive LOS 8/63 (13%) vs 6/63 (10%), P=.78; surgical NEC 2/63 (3%) vs 1/63 (2%), P>0.99; deaths 4/63 (6%) vs 8/63 (13%), P=.23.	Primary composite: HMBF 41/115 (35.7%) vs BMBF 39/113 (34.5%), OR 1.05 (95% CI 0.61-1.81), P=.86. NEC II-III: 8/115 (7.0%) vs 9/113 (8.0%), P=.77. Culture-proven sepsis: 33/115 (28.7%) vs 28/113 (24.8%), P=.50.	Informative sample PBMF vs PHMF: first 21 days LOS 0/14 vs 2/14 (14%), P=.22. Predischarge NEC 0/14 vs 1/14, P=.43; surgical NEC 0 vs 0. Day 22-discharge LOS 1/14 vs 2/14, P=.60.	EHMD vs Standard: Bell stage II+ NEC 1/77 (1.3%) vs 0/70; sepsis 1/77 (1.3%) vs 0/70; septic shock 1/77 (1.3%) vs 0/70; delayed sepsis 2/77 (2.6%) vs 2/70 (2.9%); deaths 3/77 (3.9%) vs 2/70 (2.9%).
Aim to assess the effect of assignment to intervention (the ‘intention-to-treat’ effect)	Yes - effect of assignment to intervention (ITT-like; randomized infants remained in assigned group).	Yes - effect of assignment to intervention, although analysis approach is incompletely described.	Yes - effect of assignment to intervention (ITT analysis).	Yes - effect of assignment to intervention for randomized/assigned groups; some post-Day-1 outcome denominators exclude two pre-fortifier deaths.	Yes - effect of assignment to intervention for clinical outcomes.	Yes - intended effect of assignment, but reported analysis is essentially on completers/infants who received intervention.	Yes - effect of assignment to intervention.	Yes - effect of assignment to intervention.	Yes - effect of assignment to intervention (intention-to-treat).	Yes - effect of assignment intended, but results are reported for informative samples rather than all randomized infants.	Yes - effect of assignment to intervention for safety/ITT population.
Sources obtained to help inform the risk-of-bias assessment	Journal article; ClinicalTrials.gov record noted in paper (NCT00506584).	Journal article only.	Journal article; supplementary CONSORT figure; ClinicalTrials.gov NCT00506584 noted in paper.	Journal article; supplementary CONSORT checklist; trial/protocol available on request per article.	Journal article.	Journal article; supplementary information.	Journal article; supplementary protocol/appendices/CONSORT-type materials.	Journal article; supplementary protocol/CONSORT materials.	Journal article; supplementary protocol/SAP/appendices supplied.	Journal article; supplementary protocol.	Journal article; supplementary protocol.
Do they report NEC (any stage) outcomes?	Yes	Yes	Yes	Yes	Yes, but only surgical NEC reported.	No	Yes	Yes, but only surgical NEC reported.	Yes	Yes	Yes
What NEC outcomes are reported/results?	NEC any stage: 3/67 (4%), 5/71 (7-8%), 11/69 (16%). Combined human milk diet 8/138 (6%) vs bovine group 11/69 (16%), P=.02. Surgical NEC: 2/138 vs 7/69, P=.007.	No infant developed NEC: 0/10 in HMP vs 0/10 in CMP.	NEC: 5/24 (21%) BOV vs 1/29 (3%) HUM, P=.08. Surgical NEC: 4/24 (17%) BOV vs 0/29 HUM, P=.036. NEC/death: 5/24 vs 1/29.	NEC all stages: 3/64 (4.7%) HMBF vs 6/61 (9.8%) BMBF, P=.27. NEC stage ≥II: 3/64 (4.7%) vs 3/61 (4.9%), P=.95.	NEC requiring surgery: 0/18 intervention vs 0/19 control. NEC requiring surgery/death: 0 vs 0.	NEC was not reported as an outcome. Stage-2 NEC was an exclusion criterion before intervention.	NEC stage ≥2: control 3/52 (5.8%) vs EHM 1/55 (1.8%), P=.35. NEC + suspected NEC: control 8/52 (15.4%) vs EHM 2/55 (3.6%), P=.04.	Surgical NEC: control 2/63 (3%) vs intervention 1/63 (2%), P>0.99. Surgical NEC occurred in one baby who died in each group; none of deaths had NEC as primary cause.	NEC II-III: 8/115 (7.0%) HMBF vs 9/113 (8.0%) BMBF, P=.77. NEC III: 5/115 (4.3%) vs 7/113 (6.2%), P=.53. Surgical NEC: 4/115 (3.5%) vs 4/113 (3.5%), P=1.00.	NEC predischarge: PBMF 0/14 vs PHMF 1/14; surgical NEC 0 vs 0. One medical NEC occurred in PHMF on day 8 with full recovery.	Bell stage II or higher NEC: EHMD 1/77 (1.3%) vs Standard 0/70.
Do they report sepsis outcomes?	Yes	Yes	Yes	Yes	Yes	Yes	Yes	Yes	Yes	Yes	Yes
What sepsis outcomes are reported/results?	Late-onset sepsis: HM100 19/67 (28%), HM40 15/71 (21%), BOV 13/69 (19%), P=.39. LOS and/or NEC: 22/67 (33%), 20/71 (28%), 21/69 (30%), P=.84.	Septicemia reported descriptively: HMP 6 vs CMP 3 overall. After fortification: HMP one second episode after 1 week; CMP two Staph epidermidis septicemias after fortification.	Late-onset sepsis: 5/24 (21%) BOV vs 4/29 (14%) HUM.	Late-onset sepsis: 8/64 (12.5%) HMBF vs 14/61 (23.0%) BMBF; unadjusted P=.12, adjusted P=.07.	Blood-culture-positive sepsis: 3/18 (17%) intervention vs 4/19 (21%) control, P=.91.	Late-onset sepsis: 2/14 (14%) in BHMF vs 6/16 (37%) in H2MF, P=.25.	Sepsis: control 4/52 (7.7%) vs EHM 2/55 (3.6%), P=.42.	Blood-culture-positive late-onset sepsis: control 8/63 (13%) vs intervention 6/63 (10%), P=.78.	Culture-proven sepsis: 33/115 (28.7%) HMBF vs 28/113 (24.8%) BMBF, P=.50. Suspected sepsis: 32/115 vs 36/113. Culture-proven or suspected sepsis: 55/115 vs 51/113.	Late-onset sepsis: first 21 days PBMF 0/14 vs PHMF 2/14; day 22-discharge PBMF 1/14 vs PHMF 2/14.	Infections/infestations: 8/77 vs 6/70. Sepsis 1/77 vs 0/70; septic shock 1/77 vs 0/70; delayed sepsis 2/77 vs 2/70; bacteremia/device-related infection/Pseudomonas meningitis reported in Standard group categories.
Adverse events reported?	Yes	Yes	Yes	Yes	Yes	Limited / descriptive clinical events reported.	Yes	Yes	Yes	Yes	Yes
Adverse events reported in each group?	Other clinical events included ROP 31/67, 25/71, 27/69; BPD 22/67, 26/71, 27/69; deaths in CONSORT approximately HM100 1, HM40 2, BOV 5; surgical NEC above.	Clinical events: death 0 vs 1; BPD 4 vs 4; PDA 7 vs 5; ICH 2 vs 1; rickets 2 vs 2; ROP 1 vs 1; temporary fortifier discontinuation due abdominal distension/parenteral nutrition in two cases.	Deaths 2/24 BOV vs 0/29 HUM; ROP 5/24 vs 8/29; oxygen/mechanical ventilation duration reported; NEC surgery as above.	Composite mortality/morbidity index 23/64 (35.9%) vs 30/61 (49.2%); death 3/64 vs 4/61; oxygen support 16/64 vs 18/61; severe ROP 1/62 vs 6/59; severe brain injury 11/64 vs 8/61.	Survival 18/18 vs 19/19; ROP treated 0 vs 2; oxygen/pressure at 36 weeks 12/18 vs 10/19; days antibiotics as % length of stay 18.4 vs 14.1.	Antibiotic exposure and late-onset sepsis reported; no full adverse-event table was provided.	Other adverse/clinical outcomes included CHB 1 vs 1, diaphragm paralysis 1 vs 1, tracheostomy 1 vs 1, postoperative neurological injury 1 vs 3, mechanical circulatory support 5 vs 5, unplanned reoperation 5 vs 6, wound infection 2 vs 3; deaths were also reported.	Deaths 4/63 vs 8/63; ROP treatment 2 vs 2; CLD 40 vs 37; one non-prespecified serious AE in intervention (late vitamin K deficiency bleeding, normal development by 2 years).	Adverse events were tabulated with no significant differences after false-discovery correction. Examples: GI disorders excluding NEC 9/114 vs 3/113; pulmonary hypertension 13 vs 21; apnea moderate-severe 24/86 vs 30/90; pneumothorax 3 vs 3; bleeding tendency 0 vs 5 (unadjusted).	ROP 2/14 vs 1/14; death 1/14 vs 1/14; no FIP/PHVD/MCO/PVL; no serious AEs not prespecified. Product recall/withdrawal led to early termination.	Any AE: EHMD 25/77 (32.5%) vs Standard 15/70 (21.4%), P=.13; treatment-related AEs 6/77 vs 1/70; BPD 57/77 vs 45/70; severe ROP 14/77 vs 12/70; deaths 3 vs 2. Deaths not treatment-related per paper.
Domain 1 Randomisation process	Domain 1 - Randomization process	Domain 1 - Randomization process	Domain 1 - Randomization process	Domain 1 - Randomization process	Domain 1 - Randomization process	Domain 1 - Randomization process	Domain 1 - Randomization process	Domain 1 - Randomization process	Domain 1 - Randomization process	Domain 1 - Randomization process	Domain 1 - Randomization process
1.1 allocation sequence random?	Yes. Blocks of 4, stratified by birth weight and AGA/SGA; separate block schemes; performed centrally.	No information. Report states allocated at random, but the sequence-generation method is not described.	No information / probably yes. Randomization was performed separately for each study center, but exact sequence generation is not fully reported.	Yes. Online third-party randomization service with blocks of 4.	Yes. Web-based Sealed Envelope randomization using minimization.	Yes. Non-clinical staff generated allocation with a computer-based algorithm.	Yes. Permuted-block randomization by study site.	Yes. Secure web randomization (Sealed Envelope) with stratification and random allocation component.	Yes. Secure web randomization (randomize.net) with adaptive minimization/biased coin.	Yes. Secure web-based Sealed Envelope randomization stratified by site and gestation <28 weeks.	Yes. Stratified by site and birth weight with permuted randomized blocks.
1.2 allocation sequence concealed?	Yes. Randomization performed centrally and investigators were unaware of block size.	Probably yes. A closed-envelope draw from 20 envelopes was used and ward staff reportedly did not know the group, but opacity/sequential/tamper-proof safeguards are not fully described.	Probably yes. Study feeds and preparation were masked from investigators, providers, and families.	Yes. Third-party online service, triple blinding and masked feed preparation.	Yes. Secure web-based allocation.	Probably yes. Allocations were kept in sealed envelopes until assigned, but envelope safeguards were not fully described.	Probably yes. Clinicians were blinded to milk type; allocation process appears controlled, though exact concealment details are limited.	Yes. Secure web randomization.	Yes. Web-based centralized allocation concealed before inclusion.	Yes. Secure web-based allocation.	Yes/probably yes. Allocation was concealed before inclusion; trial open after randomization.
1.3 baseline differences suggest problem?	Probably no. Baseline characteristics were broadly comparable; any racial/sex differences do not clearly indicate randomization failure.	Probably no. Some imbalances (e.g., cesarean section and septicemia history) are present but sample is very small and not clearly beyond chance.	Probably no. Baseline features were broadly comparable.	No. Baseline characteristics were well balanced.	No. Baseline differences do not suggest randomization failure.	Probably no. Parity imbalance noted, but not a clear key prognostic imbalance for sepsis/NEC and small sample.	No. Baseline characteristics were reported as comparable.	No. Baseline characteristics appear comparable.	No. Baseline features do not suggest randomization problems.	No. Baseline features do not suggest randomization problems.	No. Baseline characteristics were broadly comparable.
RoB judgement	Low risk of bias	Some concerns	Some concerns	Low risk of bias	Low risk of bias	Some concerns	Low risk of bias	Low risk of bias	Low risk of bias	Low risk of bias	Low risk of bias
Direction	Not applicable / no clear direction.	Unpredictable.	Unpredictable.	Not applicable.	Not applicable.	Unpredictable.	Not applicable.	Not applicable.	Not applicable.	Not applicable.	Not applicable.
Domain 2 interventions	Domain 2 - Deviations from intended interventions	Domain 2 - Deviations from intended interventions	Domain 2 - Deviations from intended interventions	Domain 2 - Deviations from intended interventions	Domain 2 - Deviations from intended interventions	Domain 2 - Deviations from intended interventions	Domain 2 - Deviations from intended interventions	Domain 2 - Deviations from intended interventions	Domain 2 - Deviations from intended interventions	Domain 2 - Deviations from intended interventions	Domain 2 - Deviations from intended interventions
2.1 participants aware?	No. Participants were neonates and not capable of awareness.	No. Participants were neonates.	No. Participants were neonates.	No. Participants were neonates.	No. Participants were neonates.	No. Participants were neonates.	No. Participants were neonates.	No. Participants were neonates.	No. Participants were neonates.	No. Participants were neonates.	No. Participants were neonates.
2.2 carers aware?	Yes. True caregiver blinding was precluded by milk handling, although outcome adjudication was blinded.	Probably no. Ward staff were reported not to know group allocation.	No. Investigators, care providers, and families were blinded; feeds prepared and masked by independent personnel.	No. Trial was triple-blind; all clinical/research teams except diet technicians and supervising research dietitian were blinded.	Yes. Trial was open-label to clinical teams.	Yes. Clinical staff were not blinded because products had different preparation protocols.	Probably yes. Clinicians were blinded, but dietitians/dietary technicians/research coordinators were unblinded to ensure correct diets.	Yes/probably yes. Feeding intervention was effectively open-label because products and feeding processes differed; microbiome laboratory analyses were blinded.	Yes. Caregivers/staff/study nurses were not masked.	Yes. Trial was open-label/non-blinded.	Yes. Trial was open-label after randomization.
2.3 deviations arose due to trial context?	Probably no. Protocol deviations were not prominent; some risk because feeds differed and caregivers were aware.	Probably no	Probably no	Probably no	Probably no. No important trial-context deviations reported for NEC/sepsis.	Probably no specific deviations described; however, open-label feeding care may influence co-interventions.	Probably no. Feeding discontinuations/off-study reasons were reported; no clear biased co-interventions.	Probably no. No important trial-context deviations described.	Probably no. Protocol violations/deviations were limited and reported.	Probably yes. Product withdrawal/early stopping and open-label feeding may have influenced intervention delivery.	Probably no specific biased deviations described; open-label feeding care creates potential for co-intervention differences.
2.4 deviations likely affected outcome?	Probably no for NEC/sepsis; clinical outcomes objective, but deviations in feeding could theoretically affect outcome.	Probably no	Probably no	Probably no	Probably no for objective NEC/sepsis outcomes.	Probably no / unclear for sepsis.	Probably no for objective NEC/sepsis, but feeding discontinuation/off-study could affect exposure.	Probably no for surgical NEC/culture-positive sepsis.	Probably no. Outcomes were objective and adjudicated by blinded panel.	Probably no/unclear for objective NEC/sepsis; exposure duration may have been affected.	Probably no for objective NEC/sepsis/death outcomes.
2.5 deviations balanced?	Probably yes / no major imbalance in deviations reported.	Probably yes	Probably yes	Probably yes	Probably yes	No information.	Probably yes / no marked imbalance clearly driving outcomes.	Probably yes.	Probably yes.	No information / partially balanced.	Probably yes / deviations not shown as imbalanced.
RoB judgement	Some concerns	Low risk of bias	Low risk of bias	Low risk of bias	Some concerns	Some concerns	Some concerns	Some concerns	Some concerns	Some concerns	Some concerns
2.6 appropriate analysis?	Yes. ITT-like analysis by randomized group was used for the main clinical outcomes.	No information. Very small study and analysis handling of death/missing outcomes is not clearly described.	Yes. ITT analysis used; all randomized infants analyzed.	Probably yes. Randomized group analyses used; two BMBF pre-fortifier deaths were excluded from post-Day-1 feeding-intervention analyses.	Probably yes for reported clinical outcomes; main body-composition analysis had follow-up loss, but NEC/sepsis were clinical safety outcomes.	No / probably no. Only 30/36 randomized infants who achieved feeding requirement and completed were analyzed for main outcomes.	Probably yes. Assigned-group clinical outcome reporting used.	Probably yes for clinical outcomes by randomized group.	Yes. ITT analysis used for primary composite and clinical outcomes.	Probably no. Clinical results are presented in informative samples (14 per group), not all 31 randomized infants.	Yes. ITT/safety set included all randomized infants; PPS also reported.
2.7 potential substantial impact due failure?	Probably no.	Probably no for NEC; unclear for septicemia.	Probably no	Probably no substantial impact on NEC/sepsis comparisons, but denominator handling should be noted.	Probably no for NEC/sepsis.	Probably yes. Excluding infants before intervention could affect clinical-event comparisons.	Probably no.	Probably no.	No.	Probably yes. Early termination and exclusions may affect imprecise clinical outcomes.	Probably no.
RoB judgement	Low risk of bias	Some concerns	Low risk of bias	Some concerns	Low risk of bias	Some concerns	Low risk of bias	Low risk of bias	Low risk of bias	Some concerns	Low risk of bias
Direction	Unpredictable.	Unpredictable.	Not applicable.	Unpredictable.	Unpredictable.	Unpredictable.	Unpredictable.	Unpredictable.	Unpredictable.	Unpredictable.	Unpredictable.
RoB judgement	Some concerns	Some concerns	Low risk of bias	Some concerns	Some concerns	Some concerns	Some concerns	Some concerns	Some concerns	Some concerns	Some concerns
Domain 3 Missing	Domain 3 - Missing outcome data	Domain 3 - Missing outcome data	Domain 3 - Missing outcome data	Domain 3 - Missing outcome data	Domain 3 - Missing outcome data	Domain 3 - Missing outcome data	Domain 3 - Missing outcome data	Domain 3 - Missing outcome data	Domain 3 - Missing outcome data	Domain 3 - Missing outcome data	Domain 3 - Missing outcome data
3.1 data for outcome all/nearly all?	Yes. NEC/sepsis outcomes were reported for randomized infants, and transfers were checked for NEC events.	Probably yes for NEC; unclear for post-fortification septicemia because one death occurred.	Yes. All randomized infants were analyzed; transferred infants were followed for NEC in the CONSORT information.	Probably yes. Nearly all clinical outcomes were reported; two BMBF infants died before receiving fortifier and were excluded from some post-intervention denominators.	Yes for clinical outcomes; body-composition MRI missingness is not the outcome assessed here.	No. 6/36 randomized infants were excluded before receiving assigned intervention/completing, and clinical outcomes are reported for 30 completers.	Probably yes. Clinical outcomes reported for randomized groups.	Yes. Clinical outcomes reported for all randomized infants; microbiome sample missingness is not the assessed outcome.	Yes. ITT included 228/229 after one withdrawal; outcomes ascertained to discharge/PMW44.	Probably no. 28/31 randomized infants included in informative clinical analysis.	Yes. All randomized infants included in ITT/safety analyses.
3.2 evidence result not biased by missing?	Yes	Probably yes for NEC; no clear evidence that NEC result is biased by missingness.	Yes	Probably yes. Exclusion reason is reported and not hidden.	Yes	Probably no. Exclusion due failure to meet feeding criteria could be related to health status.	Probably yes.	Yes.	Yes.	Probably no. Exclusions/early product withdrawal could be related to clinical course/exposure.	Yes.
3.3 could missingness depend true value?	Probably no	Probably no for NEC; unclear for sepsis.	Probably no	Probably yes in principle, because death before intervention may relate to morbidity.	Probably no	Yes. Missingness/exclusion could depend on underlying morbidity.	Probably no / off-study feeding discontinuations were documented.	Probably no for clinical outcomes.	Probably no.	Probably yes.	Probably no.
3.4 likely missingness depended true value?	Probably no	Probably no for NEC.	Probably no	Probably no for the post-fortification NEC/sepsis results.	Probably no	Probably yes / cannot rule out for sepsis.	Probably no.	Probably no.	Probably no.	Probably yes / cannot rule out.	Probably no.
RoB judgement	Low risk of bias	Some concerns	Low risk of bias	Some concerns	Low risk of bias	Some concerns	Low risk of bias	Low risk of bias	Low risk of bias	Some concerns	Low risk of bias
Direction	Not applicable.	Unpredictable.	Not applicable.	Unpredictable.	Not applicable.	Unpredictable.	Not applicable.	Not applicable.	Not applicable.	Unpredictable.	Not applicable.
Domain 4 Measurement	Domain 4 - Outcome measurement	Domain 4 - Outcome measurement	Domain 4 - Outcome measurement	Domain 4 - Outcome measurement	Domain 4 - Outcome measurement	Domain 4 - Outcome measurement	Domain 4 - Outcome measurement	Domain 4 - Outcome measurement	Domain 4 - Outcome measurement	Domain 4 - Outcome measurement	Domain 4 - Outcome measurement
4.1 method inappropriate?	No. NEC and culture/clinical sepsis are appropriate clinical outcomes.	No. NEC and septicemia are appropriate clinical safety outcomes.	No	No	No	No for late-onset sepsis.	No.	No.	No. NEC, culture-proven sepsis, and mortality are appropriate.	No.	No.
4.2 measurement ascertainment differed?	No. Outcome definitions and adjudication procedures were comparable across groups.	Probably no	No	No	No	Probably no.	No.	No.	No.	Probably no.	No.
4.3 assessors aware?	Probably no for final NEC assessment; radiographs/panel were blinded. Treating clinicians were not fully blinded.	Probably no. Ward staff reportedly blinded; outcome assessor awareness not separately described.	No. Investigators/providers/families blinded; NEC ascertainment based on clinical/radiographic criteria.	No. Outcomes extracted by blinded team; trial triple-blinded.	Probably yes for clinical teams, but NEC surgery and blood-culture-positive sepsis are objective outcomes.	Yes. Clinical staff were aware of assigned intervention.	Probably no for clinicians/data personnel; some feeding staff were aware.	Probably yes for clinical care team; however outcomes were objective and microbiome analyses blinded.	Probably no for final outcome assessment: radiologists/outcome panel were blinded to allocation.	Yes. Clinical teams were aware of allocated fortifier.	Yes. Open-label clinical staff likely aware.
4.4 could assessment influenced?	Probably no. Objective outcomes and blinded radiology/NEC review reduce influence.	Probably no for NEC; septicemia based on clinical/culture events but details limited.	Probably no	Probably no	Probably no	Probably no. Culture-positive sepsis is relatively objective.	Probably no. NEC/sepsis are clinical outcomes and clinicians were blinded.	Probably no.	Probably no.	Probably no. NEC/sepsis definitions are objective, but open-label ascertainment cannot be excluded entirely.	Probably no. Bell stage II+ NEC, sepsis, and deaths are objective clinical outcomes.
4.5 likely influenced?	Probably no	Probably no	Probably no	Probably no	Probably no	Probably no.	Probably no.	Probably no.	Probably no.	Probably no.	Probably no.
RoB judgement	Low risk of bias	Low risk of bias	Low risk of bias	Low risk of bias	Low risk of bias	Low risk of bias	Low risk of bias	Low risk of bias	Low risk of bias	Low risk of bias	Low risk of bias
Direction	Not applicable.	Not applicable.	Not applicable.	Not applicable.	Not applicable.	Not applicable.	Not applicable.	Not applicable.	Not applicable.	Not applicable.	Not applicable.
Domain 5 Reporting	Domain 5 - Selection of reported result	Domain 5 - Selection of reported result	Domain 5 - Selection of reported result	Domain 5 - Selection of reported result	Domain 5 - Selection of reported result	Domain 5 - Selection of reported result	Domain 5 - Selection of reported result	Domain 5 - Selection of reported result	Domain 5 - Selection of reported result	Domain 5 - Selection of reported result	Domain 5 - Selection of reported result
5.1 analysis in pre-specified SAP before unblinded outcome data?	No information. Trial registry was identified, but no SAP/protocol was available in the supplied files.	No information. No protocol, registry, or SAP was available.	No information. Registry cited but protocol/SAP not provided in the supplied files.	Probably yes. Trial protocol/checklist referenced; outcomes appear prespecified, although a full SAP was not supplied.	No information. No SAP/protocol supplied for the outcome assessment.	No information. Trial was registered (NCT03214822), but SAP/protocol was not supplied and clinical sepsis was not the primary outcome.	Probably yes / some information. Supplementary protocol materials were supplied, but SAP was not clearly available.	Probably yes. Protocol supplement supplied; clinical outcomes appear prespecified secondary outcomes, but SAP details were limited.	Yes. Protocol and SAP were supplied/prespecified for the primary outcome.	Probably yes. Supplementary protocol supplied; SAP not clearly identified.	Probably yes. Trial registration/protocol supplement available; SAP not clearly supplied.
eligible from...	Eligible reported result selected from clinical outcome tables/Figure 2.	Eligible result selected from clinical event descriptions and tables.	Eligible result selected from corrected Table II/erratum and CONSORT supplement.	Eligible result from prespecified secondary clinical outcomes and morbidity table.	Eligible result selected from clinical outcomes table.	Eligible result selected from baseline/clinical features table.	Eligible result selected from postoperative clinical outcomes table.	Eligible result selected from clinical outcomes table.	Eligible result selected from the prespecified primary composite and individual components.	Eligible result selected from secondary clinical outcomes and safety table.	Eligible result selected from safety/adverse event outcome table.
5.2 multiple outcome measurements?	Probably yes. NEC reported as any NEC, surgical NEC, and NEC/death.	Probably no for NEC/septicemia outcome measures, but limited reporting.	Probably yes. NEC, surgical NEC, NEC/death and deaths were all reported.	Probably yes. NEC reported in multiple severities/stages.	Probably yes. NEC restricted to surgical NEC only.	No for NEC; sepsis reported as one clinical variable.	Yes. NEC reported as stage ≥2 and NEC + suspected NEC.	Probably yes. NEC reported as surgical NEC; broader NEC stages not reported in the main outcome table.	Probably yes. NEC reported by stage and surgical NEC.	Probably yes. NEC reported as medical/surgical/predischarge clinical outcome.	Probably yes. NEC reported as Bell stage II+; adverse event categories also reported.
5.3 multiple analyses?	Probably yes. Multiple comparisons/pooled analyses reported.	No information.	Probably no for key clinical comparisons; limited trial size.	Probably yes. Adjusted/unadjusted analyses and a composite outcome were reported.	Probably no for simple clinical event counts.	Probably yes for microbiome analyses; limited for clinical outcomes.	Probably yes. Multiple secondary outcomes and definitions were available.	Probably yes for microbiome analyses; simple clinical counts for NEC/sepsis.	Probably yes. Both composite, components, adjusted/unadjusted/PP analyses available but primary was prespecified.	Probably yes. Primary biomarker, adjusted analyses, multiple secondary outcomes, and early stopping.	Probably yes. Multiple safety/adverse-event outcomes and both ITT/PPS growth analyses were reported.
RoB judgement	Some concerns	Some concerns	Some concerns	Some concerns	Some concerns	Some concerns	Some concerns	Some concerns	Low risk of bias	Some concerns	Some concerns
Direction	Unpredictable.	Unpredictable.	Unpredictable.	Unpredictable.	Unpredictable.	Unpredictable.	Unpredictable.	Unpredictable.	Not applicable.	Unpredictable.	Unpredictable.
Overall RoB	Overall RoB	Overall RoB	Overall RoB	Overall RoB	Overall RoB	Overall RoB	Overall RoB	Overall RoB	Overall RoB	Overall RoB	Overall RoB
RoB judgement	Some concerns	Some concerns	Some concerns	Some concerns	Some concerns	Some concerns	Some concerns	Some concerns	Some concerns	Some concerns	Some concerns
Direction	Unpredictable.	Unpredictable.	Unpredictable.	Unpredictable.	Unpredictable.	Unpredictable.	Unpredictable.	Unpredictable.	Unpredictable.	Unpredictable.	Unpredictable.
funding	Prolacta Bioscience supported the trial and multiple authors had financial support/employment/consultancy relationships.	Supported by Expressen's Prenatal Research Foundation, Förenade Liv Foundation, Allmänna BB's Foundation, and Swedish Medical Research Council grant 2583.	Prolacta Bioscience provided financial support; trial registration NCT00506584.	Canadian Institutes of Health Research Programmatic Grant in Food and Health (OptiMoM FHG 129919); Prolacta provided HMBF at manufacturing cost; centers provided routine supplies.	Sponsored by Newcastle Hospitals NHS Foundation Trust; funded by Prolacta Life Sciences, which had no stated role in analysis/presentation/decision.	Supported by Prolacta Biosciences and CHRIM; Prolacta provided discount/design guidance/clinical operations funds but no stated role in data collection/analysis/interpretation/writing/decision.	Prolacta Bioscience funded the study; funder had no stated role in analysis/decision according to article.	Sponsored by Newcastle Hospitals NHS Foundation Trust; funded by Prolacta Biosciences, which supplied human milk formula/fortifier and had no stated role in analysis/decision.	Swedish Research Council, Research Council for Southeast Sweden, ALF Grants, and Prolacta Bioscience.	Sponsored by Newcastle upon Tyne Hospitals NHS Foundation Trust and funded by Neokare Ltd, which provided the human milk-based fortifier; NIHR Newcastle BRC support also noted.	Funded by Prolacta Bioscience; Prolacta supplied fortification materials and covered IRB/CRO-related costs; biostatistics and medical writing support funded as described.
COI	Several authors received support from Prolacta; some were Prolacta employees or paid consultants; one author reported no support/payment.	Not reported.	Several authors received financial support from Prolacta; two were Prolacta employees; one was a paid consultant.	No conflicts of interest related to the study were reported in the main paper.	Some authors reported institutional research funding/honoraria/advisory roles with Danone, Prolacta, Nestle, or other entities; several authors declared no conflicts.	Some authors reported consulting/advisory/honoraria relationships (e.g., DSM, Tiny Health, Medela/Prolacta-related honoraria); entities had no stated role.	All authors reported receiving research support from Prolacta.	Several authors reported grants/honoraria/advisory roles with Danone, Prolacta, Nestle/Astarte/Wellcome or related entities.	One author received a grant from Prolacta for the study; other authors reported no competing interests and no investigator financial interest in Prolacta.	Several authors reported institutional grants or honoraria/advisory relationships with Prolacta, Danone, Nestle, or related entities.	Authors declared no competing interests; paper notes no direct investigator payments from the funder.
