## Supplementary material for "Cross-LLM AI platform meta-research: Non-inferiority of bovine milk-based fortifiers to human milk-based fortifiers": TableS15_ChatGPT meta-research results.xlsx

### Sheet: Sheet1
Table S15. ChatGPT meta-research results (direct output from ChatGPT).
Comparison set	Outcome	Study	PMID	Outcome definition used	Human group label	Human events	Human total	Bovine/cow comparator label	Bovine/cow events	Bovine/cow total	Included in this analysis?	Notes	Per-study RR formula	95% CI lower formula	95% CI upper formula
Strict direct fortifier	NEC broadest available	Hagelberg 1990	2085103	NEC any stage; no cases	HMP	0	10	CMP	0	10	Yes	Double-zero; no information for log RR pooling.	NE
Strict direct fortifier	NEC broadest available	O'Connor 2018	29878061	NEC all stages	HMBF	3	64	BMBF	6	61	Yes	Mortality/morbidity diagnosed on/after study day 1.	0.476562	0.124684	1.82151
Strict direct fortifier	NEC broadest available	Jensen 2024	38545091	NEC Bell stage II–III	HMBF	8	115	BMBF	9	113	Yes	Broadest NEC definition reported; not all-stage NEC.	0.87343	0.349362	2.18364
Strict direct fortifier	NEC broadest available	Berrington 2025	39660504	NEC predischarge/transfer	PHMF	1	14	PBMF	0	14	Yes	Early stopped; one medical NEC in PHMF.	3	0.132521	67.9136
Strict direct fortifier	Sepsis	Hagelberg 1990	2085103	Post-fortification septicemia	HMP	1	10	CMP	2	10	Yes	Overall septicemia not used because 6/9 episodes occurred before fortification.	0.5	0.0535098	4.67204
Strict direct fortifier	Sepsis	O'Connor 2018	29878061	Late-onset sepsis	HMBF	8	64	BMBF	14	61	Yes	Positive culture-based late-onset sepsis.	0.544643	0.246017	1.20576
Strict direct fortifier	Sepsis	Kumbhare 2022	36029771	Late-onset sepsis	H2MF	6	16	BHMF	2	14	Yes	Pilot microbiome RCT; NEC not reported.	2.625	0.62782	10.9755
Strict direct fortifier	Sepsis	Jensen 2024	38545091	Culture-proven sepsis	HMBF	33	115	BMBF	28	113	Yes	Blinded consensus panel review.	1.15807	0.752193	1.78297
Strict direct fortifier	Sepsis	Berrington 2025	39660504	Blood culture positive LOS, first 21 days	PHMF	2	14	PBMF	0	14	Yes	First 21 days only to avoid double-counting across reported periods.	5	0.261471	95.6128
