## Supplementary material for "Cross-LLM AI platform meta-research: Non-inferiority of bovine milk-based fortifiers to human milk-based fortifiers": TableS17_Claude meta-research results.xlsx

### Sheet: Sheet1
Table S17. Claude meta-research results (direct output from Claude).
PMID	Study	Subgroup	HMF events	HMF total	BMF events	BMF total	Risk ratio	95% CI	Weight (RE %)
Fortifier-only comparisons
38545091	Bach Jensen 2024	fortifier_only	8	115	9	113	0.87	(0.35, 2.18)	28.8%
39660504	Berrington 2024	fortifier_only	1	14	0	14	3.00	(0.13, 67.91)	2.5%
36857051	Embleton 2023	fortifier_only	1	63	2	63	0.50	(0.05, 5.38)	4.3%
36029771	Kumbhare 2022	fortifier_only	0	16	0	14	—	Zero events in BOTH arms — RR undefined, excluded from pool	—
29878061	O'Connor 2018	fortifier_only	3	64	6	61	0.48	(0.12, 1.82)	13.4%
Subtotal — fortifier-only (random effects)			k=4				0.75	(0.37, 1.51)	I²=0%, τ²=0.000, Q P=0.702
PMID	Study	Subgroup	HMF events	HMF total	BMF events	BMF total	Risk ratio	95% CI	Weight (RE %)
Fortifier-only comparisons
38545091	Bach Jensen 2024	fortifier_only	33	115	28	113	1.16	(0.75, 1.78)	23.5%
39660504	Berrington 2024	fortifier_only	4	14	1	14	4.00	(0.51, 31.46)	1.9%
36857051	Embleton 2023	fortifier_only	6	63	8	63	0.75	(0.28, 2.04)	7.2%
36029771	Kumbhare 2022	fortifier_only	6	16	2	14	2.62	(0.63, 10.98)	3.8%
29878061	O'Connor 2018	fortifier_only	8	64	14	61	0.54	(0.25, 1.21)	10.5%
Subtotal — fortifier-only (random effects)			k=5				1.04	(0.62, 1.77)	I²=38%, τ²=0.129, Q P=0.168
