## Supplementary material for "Cross-LLM AI platform meta-research: Non-inferiority of bovine milk-based fortifiers to human milk-based fortifiers": TableS18_Manus AI inclusion & exclusion.xlsx

### Sheet: Sheet1
Table S18. Details for paper inclusion/exclusion by Manus AI.
pmid	status	reason
2085103	Excluded from primary meta-analysis	Older human milk protein versus cow milk protein fortification study; not a modern HMBF/BMBF comparison; NEC 0/10 vs 0/10 is double-zero and uninformative for RR.
20036378	Excluded from primary; possible broader-diet sensitivity only	Human milk-derived fortifier arms also used donor human milk when mother’s milk unavailable; bovine arm also used preterm formula. Effect is an exclusive-human-milk-diet package, not fortifier source alone.
23968744	Excluded	Comparator was bovine preterm formula rather than bovine/cow milk-based fortifier; not a direct fortifier comparison.
29878061	Included primary	Direct human milk-based fortifier versus bovine milk-based fortifier with NEC and sepsis counts.
35809401	Excluded primary; included broader-diet sensitivity	Human-derived products versus cow milk-derived fortifier plus preterm formula; not cleanly attributable to fortifier source alone; reports surgical/fatal NEC and sepsis.
36029771	Included primary for sepsis only	Direct H2MF versus BHMF with late-onset sepsis counts; no numerically reported NEC outcome.
36528055	Excluded	Comparator was formula-based standard fortification rather than a clean BMBF arm with usable direct NEC/sepsis counts.
36857051	Excluded primary; included broader-diet sensitivity	Exclusive-human-milk-diet package including donor milk and human-derived fortifier versus formula shortfall and bovine fortifier; not fortifier-only.
38545091	Included primary	Direct HMBF versus BMBF with NEC II–III and culture-proven sepsis counts.
39660504	Included primary	Direct powdered human milk-derived fortifier versus powdered bovine milk-derived fortifier with NEC and blood-culture-positive LOS counts.
42045666	Excluded primary	Exclusive human milk diet versus standard diet; comparator includes cow milk-based fortifier and/or preterm formula, so not clean fortifier-only.
